# Comparative cortical transcriptomic profiling of Alzheimer’s disease, vascular dementia and mixed dementia

**DOI:** 10.1101/2025.09.11.25335564

**Authors:** Frances T. W. Lim, Yuek Ling Chai, Jasinda H. Lee, Clara Y. B. Low, Paul T. Francis, Clive Ballard, Raj N. Kalaria, Brian K. Kennedy, Christopher P. Chen, Tau Ming Liew, Mitchell K. P. Lai, Michelle G. K. Tan

## Abstract

Alzheimer’s disease (AD) and vascular dementia (VaD) are two of the commonest causes of dementia worldwide. While AD is characterized by amyloid plaque and neurofibrillary tangle formation, and VaD is characterized by cerebrovascular disease (CeVD), these pathophysiological processes frequently coexist, leading to mixed AD+VaD dementia (MIX). At present, it is unclear which of the multiple gene expression changes observed in MIX brains are driven by AD versus VaD processes. In this study, postmortem neocortical tissues of AD (n=9), VaD (n=9), and MIX (n=10), together with age-matched controls (CTRL, n=10), underwent transcriptome profiling in conjunction with pathway analyses using an established exon-microarray platform. Transcriptome profiling showed that up- and down-regulated genes are mainly associated with vascular dysfunction and neurodegeneration, respectively. VaD manifested the least number of differentially expressed genes (DEG) amongst the diagnostic groups, showing similar but relatively less pronounced changes in common dementia-associated pathways. MIX shared high similarities with AD in gene expression profiles and dysregulated canonical pathways, with additional, MIX-specific DEG and dysregulated pathways suggestive of additive or emergent deleterious effects from AD and cerebrovascular pathologies. Our study provided a genome-wide overview of the gene expression landscape for AD, VaD and MIX, enabling the identification of common and disease-specific pathophysiological processes which inform further studies into the complex interactions between AD and CeVD.
