## Supplementary Table S2 for "Comparative cortical transcriptomic profiling of Alzheimer’s disease, vascular dementia and mixed dementia"

### Sheet: Primer & PCR Conditions
Lim et al., Comparative cortical transcriptomic profiling of Alzheimer’s disease, vascular dementia and mixed dementia
Supplementary Table S2. RT-qPCR Primers and PCR Conditions
	Gene name	Primer Name	F/R	Seqence (5' to 3')	Tm (oC)	Ta (oC)	Accession #
GFAP	glial fibrillary acidic protein	GFAP-F	F	GGGAGCTTGATTCTCAGCAC	60	55	NM_002055 (3081bp)
		GFAP-R	R	AATTGCCTCCTCCTCCATCT	60		(2174-2351)
ITPKB	Inositol-trisphosphate 3-kinase B	ITPKB-2F	F	CGGAAGGTTTCTTCAACTGC	60	55	NM_002221
		ITPKB-2R	R	CAAAGGCAAAGCTTTCAAGG	60		(5675-5830)
VCAN	versican	VCAN-F	F	GGTGCACTTTGTGAGCAAGA	60	55	NM_001126336 (4122bp)
		VCAN-R	R	TTCGTGAGACAGGATGCTTG	60		(1538-1696)
HIF3a	hypoxia inducible factor 3 subunit alpha	HIF3a-F	F	GGTTCTGGGGAGAACAATGA	60	55	NM_152795 (5856bp)
		HIF3a-R	R	GGGAAGATCAGAGTCCCACA	60		(2413-2567)
NPNT	nephronectin	NPNT-F	F	GGAGTCAGTGCAGACGATGA	60	55	NM_001184690 (4612bp)
		NPNT-R	R	GCTGCCGACACTGTCAGATA	60		(1449-1612)
RFTN2	raftlin family member 2	RFTN2-F	F	GGGAATTTGGCTACAAAGCA	60	55	NM_144629 (5419bp)
		RFTN2-R	R	TCTCTGCAGGTTGTGACGAG	60		(1288-1456)
SLC9A	solute carrier family 9 member A2	SLC9A2-F	F	GCCGACACAAGTGAGAGACA	60	55	NM_003048 (5601bp)
		SLC9A2-R	R	AGTCGCTGCTATTGCCATCT	60		(2172-2382)
DPP4	dipeptidyl peptidase 4 (DPP4)	DPP4-F	F	CAAATTGAAGCAGCCAGACA	60	55	NM_001935 (3573bp)
		DPP4-R	R	GGAGTTGGGAGACCCATGTA	60		(2050-2261)
MRC1	mannose receptor C-type 1 (MRC1)	MRC1-F	F	CGTTTACCAAATGGCTTCGT	60	55	NM_002438 (5188bp)
		MRC1-R	R	CCTTGGCTTCGTGATTTCAT	60		(1449-1599)
F=Forward; R=Reverse; Ta=Annealing temperature; Tm=Melting temperature
