## Supplementary Table S3 for "Comparative cortical transcriptomic profiling of Alzheimer’s disease, vascular dementia and mixed dementia"

### Sheet: Upregulated GO
Lim et al., Comparative cortical transcriptomic profiling of Alzheimer’s disease, vascular dementia and mixed dementia
Supplementary Table S3. List of GO and KEGG for up- and down-regulated DEGs
Category	Term	Count	%	PValue	Genes	List Total	Pop Hits	Pop Total	Fold Enrichment	Bonferroni	Benjamini	FDR
GOTERM_BP_DIRECT	GO:0030198~extracellular matrix organization	30	3.50877	1.32821e-08	NM_000610, NM_000632, NM_001848, NM_000212, NM_021110, NM_003246, NM_002213, NM_000419, NM_001033047, NM_004360, NM_001131019, NM_032888, NM_153240, NM_015429, NM_000227, NM_001999, NM_000887, NM_001202521, NM_001303040, NM_001144996, NM_001166244, NM_001851, NM_001853, NM_002205, NM_001014796, NM_005560, NM_001126336, NM_001114380, NM_000095, NM_007361	751	196	16792	3.42238	4.07221e-05	4.07097e-05	4.05901e-05
GOTERM_BP_DIRECT	GO:0007018~microtubule-based movement	16	1.87135	2.54e-06	NM_015254, NM_001289020, NM_153209, NM_020759, NM_001303270, NM_006612, NM_001252100, NM_001297655, NM_173628, NM_001199865, NM_145754, NM_001105566, NM_001373, NM_198525, NM_017539, NM_001286157	751	81	16792	4.4167	0.00775741	0.00389255	0.00388112
GOTERM_BP_DIRECT	GO:0043547~positive regulation of GTPase activity	48	5.61404	3.0527e-05	NM_001005476, NM_015073, NM_020762, NM_001130082, NM_001143778, NM_015033, NM_001112732, NM_024940, NM_001270965, NM_005228, NM_001146, NM_002037, NM_001304480, NM_003126, NM_001290331, NM_000878, NM_001005915, NM_032289, NM_003870, NM_000142, NM_001287242, NM_024870, NM_015689, NM_001193520, NM_001286479, NM_001042368, NM_001048194, NM_001079874, NM_018351, NM_001006634, NM_001165979, NM_0012437…	751	565	16792	1.89957	0.0893506	0.0311884	0.0310969
GOTERM_BP_DIRECT	GO:0008360~regulation of cell shape	19	2.22222	5.21349e-05	NM_001111077, NM_000700, NM_018351, NM_001130082, NM_001319, NM_001077186, NM_001130480, NM_002037, NM_001144996, NM_001304480, NM_003126, NM_001401, NM_001145354, NM_001163257, NM_012401, NM_012334, NM_032538, NM_001040118, NM_022481	751	140	16792	3.03451	0.147728	0.0399483	0.039831
GOTERM_BP_DIRECT	GO:0007159~leukocyte cell-cell adhesion	8	0.935673	8.18029e-05	NM_001111077, NM_001144904, NM_001286760, NM_001114380, NM_001252385, NM_001008389, NM_002205, NM_005406	751	25	16792	7.15505	0.221836	0.0470939	0.0469556
GOTERM_BP_DIRECT	GO:0007155~cell adhesion	40	4.67836	9.21903e-05	NM_002318, NM_001006600, NM_000610, NM_000632, NM_001848, NM_017671, NM_000212, NM_003246, NM_001122898, NM_002213, NM_000419, NM_004933, NM_001567, NM_003966, NM_032123, NM_007351, NM_007356, NM_001195001, NM_001670, NM_001288973, NM_000227, NM_000887, NM_001270398, NM_030916, NM_001202521, NM_001303040, NM_001144996, NM_006149, NM_001633, NM_002205, NM_001256252, NM_024915, NM_001014796, NM_001…	751	459	16792	1.94854	0.24623	0.0470939	0.0469556
GOTERM_CC_DIRECT	GO:0001726~ruffle	18	2.10526	2.91771e-07	NM_001111077, NM_001166108, NM_018351, NM_001143778, NM_001270965, NM_001304480, NM_001145354, NM_002205, NM_005406, NM_138383, NM_005157, NM_012334, NM_002660, NM_006289, NM_003870, NM_001113490, NM_022481, NM_001287436	795	90	18224	4.58465	0.000149375	0.000149387	0.000143259
GOTERM_CC_DIRECT	GO:0005737~cytoplasm	290	33.9181	8.34534e-07	NM_001988, NM_001143778, NM_001303097, NM_001270768, NM_001289020, NM_004698, NM_013296, NM_001168278, NM_173526, NM_001503, NM_014931, NM_144994, NM_006401, NM_005433, NM_001291339, NM_001283041, NM_007294, NM_001193369, NM_133637, NM_001011649, NM_003114, NM_001291478, NM_001278595, NM_001256456, NM_001286206, NM_001002814, NM_003241, NM_001098512, NM_001170931, NM_001286561, NM_001137667, NM_0…	795	5222	18224	1.27303	0.00042719	0.000213641	0.000204878
GOTERM_CC_DIRECT	GO:0005814~centriole	18	2.10526	7.73305e-06	NM_025009, NM_001135175, NM_001271933, NM_020879, NM_001105563, NM_020759, NM_005406, NM_001286206, NM_032142, NM_001304829, NM_033402, NM_001199022, NM_144718, NM_032816, NM_182905, NM_001114395, NM_014704, NM_001194998	795	113	18224	3.65149	0.00395151	0.00121856	0.00116858
GOTERM_CC_DIRECT	GO:0030864~cortical actin cytoskeleton	11	1.28655	1.20685e-05	NM_004360, NM_001284423, NM_001649, NM_001166160, NM_138383, NM_000177, NM_007124, NM_001098531, NM_001256041, NM_001278322, NM_001146068	795	43	18224	5.86409	0.00616003	0.00121856	0.00116858
GOTERM_CC_DIRECT	GO:0008305~integrin complex	9	1.05263	1.32971e-05	NM_000887, NM_000632, NM_000212, NM_001303040, NM_001114380, NM_002213, NM_001144996, NM_000419, NM_002205	795	27	18224	7.64109	0.00678505	0.00121856	0.00116858
GOTERM_CC_DIRECT	GO:0005871~kinesin complex	12	1.40351	1.428e-05	NM_001199865, NM_145754, NM_001105566, NM_015254, NM_001289020, NM_198525, NM_153209, NM_020759, NM_153240, NM_006612, NM_001252100, NM_001297655	795	53	18224	5.19017	0.00728476	0.00121856	0.00116858
GOTERM_CC_DIRECT	GO:0043235~receptor complex	18	2.10526	3.68986e-05	NM_000369, NM_022436, NM_001253837, NM_000212, NM_001202521, NM_001200001, NM_002332, NM_005228, NM_002213, NM_000208, NM_001118, NM_001258205, NM_001291902, NM_001195388, NM_001005915, NM_018558, NM_032119, NM_017617	795	127	18224	3.24897	0.0187151	0.00269887	0.00258817
GOTERM_CC_DIRECT	GO:0030027~lamellipodium	19	2.22222	0.000216713	NM_001166108, NM_018351, NM_001272038, NM_001005360, NM_001304480, NM_001197294, NM_001127211, NM_001567, NM_005406, NM_004360, NM_001291807, NM_138383, NM_001024647, NM_012334, NM_002660, NM_001113490, NM_022481, NM_001098531, NM_001173977	795	160	18224	2.72214	0.105033	0.0132661	0.012722
GOTERM_CC_DIRECT	GO:0005874~microtubule	29	3.39181	0.000237113	NM_001649, NM_015254, NM_001289020, NM_001277115, NM_001303270, NM_006612, NM_020524, NM_173628, NM_001199865, NM_001105566, NM_133494, NM_001291339, NM_001373, NM_003870, NM_001199867, NM_001134364, NM_001286157, NM_001300793, NM_001005360, NM_001011649, NM_153209, NM_001252100, NM_001164741, NM_001297655, NM_001286205, NM_145754, NM_032410, NM_017539, NM_001098790	795	311	18224	2.13754	0.114335	0.0132661	0.012722
GOTERM_CC_DIRECT	GO:0005813~centrosome	36	4.21053	0.000259104	NM_001009811, NM_001012409, NM_001135175, NM_001271933, NM_001005271, NM_001037325, NM_001129896, NM_004759, NM_014714, NM_032142, NM_001304829, NM_001105566, NM_001199022, NM_001291339, NM_014851, NM_015346, NM_144718, NM_001156474, NM_001199867, NM_001286157, NM_001194998, NM_025009, NM_175058, NM_001005360, NM_001011649, NM_007018, NM_001257144, NM_001287516, NM_001286206, NM_001024647, NM_033…	795	426	18224	1.93718	0.124253	0.0132661	0.012722
GOTERM_CC_DIRECT	GO:0009986~cell surface	42	4.91228	0.000449754	NM_019112, NM_000610, NM_001303136, NM_000632, NM_000335, NM_001164615, NM_000212, NM_003246, NM_005228, NM_001308022, NM_002334, NM_002213, NM_000419, NM_001401, NM_001278585, NM_001128204, NM_001095, NM_006289, NM_000142, NM_032229, NM_173050, NM_022093, NM_000887, NM_000700, NM_018153, NM_000369, NM_001253837, NM_001200001, NM_000022, NM_001144996, NM_003239, NM_001633, NM_002205, NM_001118, N…	795	542	18224	1.77634	0.205725	0.020934	0.0200754
GOTERM_CC_DIRECT	GO:0000922~spindle pole	14	1.63743	0.000910656	NM_001005476, NM_001012409, NM_001135175, NM_001011649, NM_013296, NM_001257144, NM_001287516, NM_006461, NM_133494, NM_001291339, NM_001286561, NM_032816, NM_001008389, NM_014704	795	109	18224	2.94427	0.372787	0.0362217	0.0347361
GOTERM_CC_DIRECT	GO:0005929~cilium	17	1.9883	0.000919693	NM_177531, NM_000168, NM_173551, NM_015662, NM_003323, NM_153209, NM_001277115, NM_145020, NM_145170, NM_001286205, NM_001199022, NM_001373, NM_001105513, NM_198525, NM_153240, NM_001008389, NM_014704	795	151	18224	2.58077	0.375684	0.0362217	0.0347361
GOTERM_CC_DIRECT	GO:0005886~plasma membrane	217	25.3801	0.00111301	NM_000892, NM_002037, NM_000419, NM_001030059, NM_032123, NM_004581, NM_005433, NM_001287761, NM_022571, NM_024870, NM_001198810, NM_007294, NM_001288973, NM_000887, NM_001313905, NM_001144996, NM_003239, NM_001163257, NM_001145961, NM_001145044, NM_001291902, NM_001098512, NM_001271957, NM_017514, NM_032816, NM_001009568, NM_182924, NM_001006600, NM_001649, NM_001407, NM_000675, NM_001113347, NM…	795	4121	18224	1.20707	0.434575	0.0407016	0.0390322
GOTERM_CC_DIRECT	GO:0005829~cytosol	179	20.9357	0.00119243	NM_003400, NM_002037, NM_003126, NM_001168278, NM_002039, NM_001227, NM_001270364, NM_001145311, NM_001199865, NM_014931, NM_005157, NM_005433, NM_015500, NM_001287242, NM_153240, NM_001193520, NM_001199867, NM_001286157, NM_001282112, NM_018177, NM_001164507, NM_001005360, NM_001011649, NM_001127460, NM_001206802, NM_001081491, NM_004964, NM_006623, NM_001297576, NM_004327, NM_130767, NM_002547,…	795	3315	18224	1.23779	0.457132	0.0407016	0.0390322
GOTERM_CC_DIRECT	GO:0005578~proteinaceous extracellular matrix	24	2.80702	0.00157224	NM_002725, NM_181789, NM_001999, NM_022468, NM_152742, NM_021110, NM_014244, NM_001199, NM_001276, NM_001166244, NM_001851, NM_001146289, NM_001033047, NM_001199080, NM_001853, NM_000800, NM_001503, NM_139057, NM_001126336, NM_030820, NM_000095, NM_001282352, NM_001008389, NM_022093	795	268	18224	2.05283	0.55319	0.0503118	0.0482483
GOTERM_MF_DIRECT	GO:0003777~microtubule motor activity	18	2.10526	5.803e-08	NM_015254, NM_001289020, NM_153209, NM_001277115, NM_020759, NM_001303270, NM_006612, NM_001252100, NM_001297655, NM_173628, NM_001199865, NM_145754, NM_001105566, NM_001373, NM_198525, NM_153240, NM_017539, NM_001286157	747	80	16881	5.08464	5.07169e-05	5.07182e-05	5.0254e-05
GOTERM_MF_DIRECT	GO:0005524~ATP binding	104	12.1637	3.32155e-06	NM_001289020, NM_002037, NM_016281, NM_145207, NM_001199865, NM_005157, NM_005433, NM_002562, NM_000142, NM_001199867, NM_001286157, NM_133637, NM_018177, NM_001243313, NM_001111018, NM_004327, NM_130767, NM_001257144, NM_001167733, NM_001256850, NM_001278595, NM_001098512, NM_032538, NM_001297609, NM_001130079, NM_001316690, NM_015254, NM_001076552, NM_001099436, NM_004996, NM_001303270, NM_0146…	747	1495	16881	1.57206	0.00289883	0.0013457	0.00133339
GOTERM_MF_DIRECT	GO:0051015~actin filament binding	20	2.33918	5.44603e-06	NM_001111077, NM_001243198, NM_018153, NM_001649, NM_001077186, NM_001303097, NM_001110556, NM_005228, NM_001256041, NM_003126, NM_001127211, NM_001256850, NM_001166160, NM_002470, NM_001130445, NM_005157, NM_012334, NM_007124, NM_006289, NM_182924	747	132	16881	3.424	0.00474853	0.0013457	0.00133339
GOTERM_MF_DIRECT	GO:0016887~ATPase activity	24	2.80702	6.15882e-06	NM_019112, NM_022436, NM_015254, NM_001164814, NM_000287, NM_001289020, NM_001256071, NM_005502, NM_153209, NM_001277115, NM_020759, NM_001303270, NM_004996, NM_006612, NM_001252100, NM_001297655, NM_173628, NM_005692, NM_145754, NM_001105566, NM_198505, NM_198525, NM_000350, NM_001080449	747	183	16881	2.96372	0.00536837	0.0013457	0.00133339
GOTERM_MF_DIRECT	GO:0005509~calcium ion binding	56	6.54971	4.75619e-05	NM_001303136, NM_000177, NM_003246, NM_001122633, NM_003126, NM_001164750, NM_004933, NM_001033047, NM_207421, NM_031231, NM_001130144, NM_001171930, NM_173050, NM_001144958, NM_001253837, NM_001301161, NM_152573, NM_001256252, NM_007365, NM_001256850, NM_001126336, NM_006277, NM_198546, NM_000929, NM_015136, NM_000095, NM_007361, NM_001080437, NM_022785, NM_001407, NM_022468, NM_002332, NM_00233…	747	717	16881	1.76501	0.0407179	0.00831383	0.00823773
GOTERM_MF_DIRECT	GO:0005547~phosphatidylinositol-3,4,5-trisphosphate binding	9	1.05263	0.000210614	NM_001199865, NM_001303097, NM_012334, NM_003870, NM_012296, NM_001040118, NM_022481, NM_001184785, NM_001169106	747	38	16881	5.35225	0.168144	0.0296783	0.0294067
GOTERM_MF_DIRECT	GO:0005515~protein binding	436	50.9942	0.000252556	NM_001303097, NM_003367, NM_003246, NM_004698, NM_013296, NM_002037, NM_001168278, NM_003126, NM_002039, NM_013291, NM_001045556, NM_001024736, NM_006401, NM_005433, NM_001283041, NM_015346, NM_030622, NM_153240, NM_001135599, NM_001313905, NM_001271168, NM_001011649, NM_001111018, NM_001297576, NM_003239, NM_004327, NM_020713, NM_001102664, NM_003482, NM_001286206, NM_001291902, NM_001172557, NM…	747	8785	16881	1.12156	0.198092	0.0296783	0.0294067
GOTERM_MF_DIRECT	GO:0005518~collagen binding	11	1.28655	0.000271655	NM_018153, NM_000610, NM_021110, NM_001202521, NM_001303040, NM_000095, NM_007361, NM_001146289, NM_001199080, NM_015429, NM_001014796	747	60	16881	4.14304	0.211371	0.0296783	0.0294067
KEGG_PATHWAY	hsa04512:ECM-receptor interaction	15	1.75439	3.36125e-05	NM_000227, NM_000610, NM_001848, NM_000212, NM_003246, NM_001303040, NM_002213, NM_001144996, NM_000419, NM_002205, NM_005560, NM_007356, NM_032888, NM_000095, NM_022093	315	87	6879	3.76519	0.00830138	0.00833589	0.00823505
KEGG_PATHWAY	hsa04510:Focal adhesion	23	2.69006	0.000162018	NM_000227, NM_001079874, NM_001848, NM_000212, NM_001110556, NM_003246, NM_005228, NM_001303040, NM_002037, NM_002213, NM_001144996, NM_000419, NM_001146068, NM_002205, NM_001290223, NM_005406, NM_005560, NM_007356, NM_006289, NM_032888, NM_000095, NM_001114123, NM_022093	315	206	6879	2.43823	0.0393871	0.0200903	0.0198472

### Sheet: Downregulated GO
Category	Term	Count	%	PValue	Genes	List Total	Pop Hits	Pop Total	Fold Enrichment	Bonferroni	Benjamini	FDR
GOTERM_BP_DIRECT	GO:0007268~chemical synaptic transmission	43	2.9799	5.03005e-07	NM_001526, NM_004518, NM_000259, NM_000830, NM_000310, NM_001135690, NM_000430, NM_000818, NM_000817, NM_001048, NM_000813, NM_000834, NM_001316329, NM_000833, NM_001135659, NM_000621, NM_001080421, NM_000905, NM_000829, NM_000828, NM_000827, NM_001037334, NM_001297774, NM_000726, NM_001166247, NM_002523, NM_001272077, NM_000723, NM_001256310, NM_001003809, NM_003182, NM_002590, NM_006950, NM_001…	1304	240	16792	2.30718	0.00200849	0.00147834	0.00147427
GOTERM_BP_DIRECT	GO:0034220~ion transmembrane transport	39	2.7027	7.3991e-07	NM_000830, NM_001142649, NM_001198909, NM_000816, NM_001144964, NM_000813, NM_000834, NM_000338, NM_000811, NM_001105529, NM_001690, NM_001039366, NM_001693, NM_001040624, NM_032504, NM_015941, NM_024490, NM_001001331, NM_001130020, NM_001270873, NM_000829, NM_000828, NM_001695, NM_000806, NM_000827, NM_006028, NM_001166247, NM_001313726, NM_001278596, NM_205850, NM_000701, NM_001256213, NM_03097…	1304	210	16792	2.3915	0.00295305	0.00147834	0.00147427
GOTERM_BP_DIRECT	GO:0007269~neurotransmitter secretion	15	1.0395	2.25377e-05	NM_001080421, NM_001168407, NM_000310, NM_001304331, NM_000818, NM_000817, NM_001032221, NM_001105250, NM_080552, NM_006950, NM_001135805, NM_001135659, NM_006651, NM_001308419, NM_003081	1304	51	16792	3.78744	0.0861457	0.0300202	0.0299376
GOTERM_BP_DIRECT	GO:0015031~protein transport	55	3.8115	3.16946e-05	NM_001303058, NM_152384, NM_001271734, NM_001013437, NM_001206836, NM_001145036, NM_024989, NM_001199942, NM_015509, NM_001257998, NM_001289148, NM_020390, NM_001282150, NM_001300867, NM_003716, NM_001271885, NM_001297614, NM_001288781, NM_004763, NM_016072, NM_001024947, NM_014846, NM_001256410, NM_002473, NM_021930, NM_001286371, NM_000310, NM_001099433, NM_001142627, NM_152760, NM_001252678, N…	1304	395	16792	1.79304	0.118989	0.0316629	0.0315758
GOTERM_BP_DIRECT	GO:0007215~glutamate receptor signaling pathway	8	0.554401	6.15083e-05	NM_000830, NM_001185075, NM_000829, NM_000828, NM_001166247, NM_015192, NM_000834, NM_000833	1304	15	16792	6.86789	0.217965	0.0410017	0.0408888
GOTERM_BP_DIRECT	GO:0007420~brain development	32	2.2176	6.15641e-05	NM_000436, NM_024589, NM_001082533, NM_001081640, NM_000399, NM_000310, NM_001105243, NM_004457, NM_001206955, NM_014141, NM_001204, NM_015192, NM_001128929, NM_001130487, NM_001098272, NM_001308217, NM_001010898, NM_018190, NM_001272073, NM_002841, NM_001160302, NM_001256410, NM_001135805, NM_005045, NM_001257328, NM_005386, NM_002495, NM_014862, NM_001278293, NM_001288629, NM_001001323, NM_0334…	1304	190	16792	2.16881	0.21814	0.0410017	0.0408888
GOTERM_CC_DIRECT	GO:0005829~cytosol	380	26.334	1.96421e-19	NM_003805, NM_001031701, NM_000895, NM_001081640, NM_001308301, NM_152384, NM_001271734, NM_001242857, NM_001145036, NM_001744, NM_001270880, NM_001281301, NM_002161, NM_007055, NM_003253, NM_004586, NM_004102, NM_001114090, NM_001130107, NM_001144061, NM_001009570, NM_020390, NM_001135239, NM_152271, NM_016437, NM_001301237, NM_001303422, NM_001267580, NM_002266, NM_004686, NM_001315529, NM_0067…	1378	3315	18224	1.51598	1.42405e-16	1.42405e-16	1.35531e-16
GOTERM_CC_DIRECT	GO:0030054~cell junction	75	5.19751	3.70261e-10	NM_001143854, NM_001271856, NM_001201465, NM_182752, NM_000818, NM_000816, NM_000739, NM_001291985, NM_000813, NM_000811, NM_012434, NM_001258006, NM_005872, NM_001470, NM_001167580, NM_001199860, NM_198578, NM_015347, NM_001001331, NM_001130064, NM_003716, NM_020794, NM_001079810, NM_001270873, NM_001079653, NM_001278710, NM_000806, NM_001297774, NM_001166247, NM_004209, NM_203349, NM_002590, NM…	1378	459	18224	2.16094	2.6844e-07	1.3422e-07	1.2774e-07
GOTERM_CC_DIRECT	GO:0016020~membrane	241	16.7013	9.51866e-10	NM_001309516, NM_001081640, NM_001247988, NM_004214, NM_004458, NM_004457, NM_003005, NM_014141, NM_001145036, NM_001128148, NM_003801, NM_001745, NM_002161, NM_007055, NM_001174166, NM_001114090, NM_001130107, NM_001144061, NM_001135239, NM_017768, NM_001301237, NM_019024, NM_001008910, NM_000401, NM_000521, NM_001077399, NM_002266, NM_004686, NM_001315529, NM_024759, NM_002944, NM_001199214, NM…	1378	2200	18224	1.44873	6.90103e-07	2.30034e-07	2.18929e-07
GOTERM_CC_DIRECT	GO:0030672~synaptic vesicle membrane	20	1.386	8.70033e-09	NM_001278719, NM_001010898, NM_001143854, NM_001297716, NM_001136020, NM_000352, NM_000818, NM_001297774, NM_004209, NM_080552, NM_012434, NM_001278463, NM_006950, NM_001290229, NM_001135805, NM_001167580, NM_032268, NM_018711, NM_198578, NM_001174116	1378	55	18224	4.80908	6.30772e-06	1.57694e-06	1.50081e-06
GOTERM_CC_DIRECT	GO:0008021~synaptic vesicle	25	1.7325	5.31741e-08	NM_001184783, NM_001143854, NM_000310, NM_016146, NM_182752, NM_052874, NM_000833, NM_001199763, NM_001258006, NM_001167580, NM_018711, NM_015129, NM_001005336, NM_001278719, NM_001010898, NM_000345, NM_001297716, NM_000827, NM_004209, NM_006950, NM_001135805, NM_033427, NM_001025579, NM_001174116, NM_003081	1378	92	18224	3.59374	3.85505e-05	7.71025e-06	7.33803e-06
GOTERM_CC_DIRECT	GO:0070062~extracellular exosome	278	19.2654	7.31124e-07	NM_000895, NM_004214, NM_001069, NM_004458, NM_001862, NM_001242857, NM_001744, NM_001128148, NM_002161, NM_004102, NM_001009570, NM_001135239, NM_001306129, NM_001136574, NM_001142339, NM_019024, NM_001977, NM_000401, NM_002705, NM_000521, NM_001040649, NM_001012978, NM_001145847, NM_002389, NM_006744, NM_001242505, NM_013283, NM_021129, NM_001102667, NM_003486, NM_001114086, NM_180989, NM_00100…	1378	2811	18224	1.30791	0.000529925	8.83442e-05	8.40793e-05
GOTERM_CC_DIRECT	GO:0005739~mitochondrion	148	10.2564	1.36222e-06	NM_018464, NM_001032998, NM_001031701, NM_001113205, NM_001303253, NM_000375, NM_001143935, NM_004214, NM_002795, NM_001862, NM_003404, NM_001297565, NM_001864, NM_001198532, NM_001009570, NM_001908, NM_001282195, NM_018339, NM_001199987, NM_001204051, NM_002705, NM_016311, NM_001077399, NM_001166243, NM_013283, NM_017918, NM_014765, NM_001278590, NM_018206, NM_024122, NM_001002259, NM_017910, NM…	1378	1331	18224	1.47054	0.000987119	0.000141087	0.000134275
GOTERM_CC_DIRECT	GO:0030424~axon	39	2.7027	1.62042e-06	NM_001077484, NM_001185075, NM_000310, NM_000818, NM_000816, NM_001206955, NM_001145657, NM_001128620, NM_014141, NM_001206836, NM_004140, NM_001040142, NM_001281765, NM_001127713, NM_001130107, NM_198578, NM_001042548, NM_001136127, NM_001139498, NM_001130064, NM_000621, NM_002848, NM_001080421, NM_000345, NM_005139, NM_004103, NM_014452, NM_007315, NM_001199214, NM_003182, NM_001024649, NM_0012…	1378	222	18224	2.3233	0.00117412	0.000146851	0.000139762
GOTERM_CC_DIRECT	GO:0014069~postsynaptic density	32	2.2176	1.98101e-05	NM_001161363, NM_001185075, NM_001201465, NM_001099952, NM_001204, NM_001316329, NM_000833, NM_014978, NM_001204492, NM_001199860, NM_006366, NM_001136127, NM_001130064, NM_020794, NM_001201477, NM_004103, NM_000827, NM_001166247, NM_001146156, NM_000701, NM_001003809, NM_001281533, NM_006950, NM_012202, NM_001257328, NM_006178, NM_018206, NM_001009566, NM_001308419, NM_012309, NM_001195415, NM_0…	1378	184	18224	2.29999	0.0142598	0.00159581	0.00151877
GOTERM_CC_DIRECT	GO:0030425~dendrite	48	3.3264	2.7918e-05	NM_001161363, NM_001185075, NM_000310, NM_001135690, NM_016146, NM_001253723, NM_001002, NM_014584, NM_001882, NM_000739, NM_001145657, NM_001128620, NM_014141, NM_001253387, NM_001204, NM_001149, NM_001316329, NM_001313998, NM_001470, NM_001281765, NM_198578, NM_001139498, NM_139072, NM_000621, NM_001297614, NM_001252226, NM_000829, NM_005139, NM_004103, NM_002245, NM_000827, NM_006743, NM_00731…	1378	335	18224	1.89492	0.0200374	0.00202406	0.00192634
GOTERM_CC_DIRECT	GO:0045202~synapse	31	2.1483	3.68593e-05	NM_001143854, NM_001185075, NM_016146, NM_001272042, NM_000739, NM_001291985, NM_000813, NM_000811, NM_001199763, NM_001024934, NM_015347, NM_001001331, NM_198570, NM_001304331, NM_001079653, NM_001278710, NM_000806, NM_002245, NM_001037334, NM_001242648, NM_000726, NM_001003809, NM_001256213, NM_001037132, NM_015059, NM_015039, NM_001042537, NM_001260497, NM_001288821, NM_001024666, NM_001098670	1378	181	18224	2.26505	0.0263695	0.00224833	0.00213979
GOTERM_CC_DIRECT	GO:0000139~Golgi membrane	73	5.05891	3.72137e-05	NM_005907, NM_001077188, NM_001271734, NM_000818, NM_004775, NM_001168398, NM_004776, NM_022569, NM_001145036, NM_006364, NM_001040101, NM_001199942, NM_001135639, NM_004784, NM_031431, NM_001144061, NM_001198858, NM_001300867, NM_001307986, NM_000127, NM_000401, NM_001001483, NM_001038628, NM_020439, NM_001313741, NM_001079537, NM_016072, NM_001656, NM_014845, NM_001098478, NM_024122, NM_0010095…	1378	591	18224	1.63354	0.0266197	0.00224833	0.00213979
GOTERM_CC_DIRECT	GO:0045211~postsynaptic membrane	34	2.3562	5.13997e-05	NM_000830, NM_001185075, NM_001271856, NM_001201465, NM_000816, NM_000739, NM_001291985, NM_000813, NM_001149, NM_000834, NM_000833, NM_000811, NM_001040101, NM_001470, NM_000080, NM_020794, NM_001270873, NM_000829, NM_000828, NM_000806, NM_000827, NM_006028, NM_001166247, NM_203349, NM_001003809, NM_002590, NM_001257328, NM_001288629, NM_001009566, NM_001260497, NM_001308419, NM_012309, NM_00111…	1378	211	18224	2.13104	0.0365799	0.00286652	0.00272814
GOTERM_CC_DIRECT	GO:0005802~trans-Golgi network	25	1.7325	7.81818e-05	NM_000276, NM_001257291, NM_005128, NM_000617, NM_001206836, NM_001313998, NM_001153446, NM_001199942, NM_001105529, NM_001290229, NM_006420, NM_006421, NM_000919, NM_198578, NM_181453, NM_001313741, NM_001079537, NM_001142333, NM_205850, NM_001199775, NM_173519, NM_015039, NM_001267048, NM_017439, NM_003081	1378	136	18224	2.43106	0.0551074	0.0040487	0.00385325
GOTERM_CC_DIRECT	GO:0043005~neuron projection	36	2.4948	0.000102304	NM_000259, NM_001143854, NM_001185075, NM_001220488, NM_080723, NM_001272042, NM_001149, NM_000834, NM_001039802, NM_000833, NM_001167580, NM_000919, NM_198578, NM_001139498, NM_001278719, NM_002923, NM_002848, NM_001080421, NM_001297716, NM_173353, NM_001145648, NM_020439, NM_001314017, NM_001297774, NM_001160302, NM_000963, NM_001272077, NM_001199214, NM_080552, NM_001135805, NM_001037132, NM_0…	1378	237	18224	2.00886	0.0714904	0.00494472	0.00470601
GOTERM_CC_DIRECT	GO:0043195~terminal bouton	15	1.0395	0.000172034	NM_001278719, NM_002628, NM_001080421, NM_000345, NM_001099733, NM_001032221, NM_001166247, NM_001160302, NM_001315532, NM_006950, NM_001135639, NM_001135805, NM_006651, NM_198578, NM_001260497	1378	62	18224	3.19959	0.117269	0.00779528	0.00741896
GOTERM_CC_DIRECT	GO:0043025~neuronal cell body	43	2.9799	0.000228685	NM_000259, NM_000310, NM_001135690, NM_000430, NM_001253723, NM_080723, NM_001221, NM_001278204, NM_004458, NM_000739, NM_001145657, NM_001048, NM_014141, NM_001204, NM_001039802, NM_001199763, NM_001315532, NM_003253, NM_001281765, NM_001135659, NM_001130107, NM_198578, NM_001001331, NM_139072, NM_001204051, NM_000621, NM_001300791, NM_005139, NM_004103, NM_000827, NM_012471, NM_013261, NM_00129…	1378	315	18224	1.80531	0.152798	0.00975276	0.00928193
GOTERM_CC_DIRECT	GO:0005737~cytoplasm	452	31.3236	0.000305418	NM_030629, NM_001113205, NM_001308301, NM_001067, NM_001069, NM_004458, NM_003005, NM_001168399, NM_005308, NM_002161, NM_004586, NM_001144061, NM_001009570, NM_006520, NM_001135239, NM_017525, NM_001172303, NM_001136574, NM_001271049, NM_001252668, NM_001012978, NM_002266, NM_001243835, NM_006743, NM_001018159, NM_002271, NM_006510, NM_001102667, NM_003486, NM_005783, NM_031966, NM_016100, NM_05…	1378	5222	18224	1.14471	0.198654	0.0123016	0.0117077
GOTERM_CC_DIRECT	GO:0005874~microtubule	42	2.9106	0.000342156	NM_016141, NM_001099433, NM_001882, NM_001069, NM_001282907, NM_001369, NM_001282476, NM_001102610, NM_001278463, NM_001281301, NM_001256721, NM_003253, NM_001261412, NM_001199860, NM_001009570, NM_006520, NM_001130107, NM_012112, NM_001286277, NM_001193464, NM_001135556, NM_016437, NM_001136127, NM_001139498, NM_001005336, NM_001112800, NM_001243776, NM_001253854, NM_018897, NM_001300791, NM_013…	1378	311	18224	1.78601	0.219722	0.013056	0.0124257
GOTERM_CC_DIRECT	GO:0000502~proteasome complex	14	0.970201	0.000447141	NM_001278708, NM_002814, NM_005805, NM_002804, NM_001143937, NM_001270427, NM_002795, NM_014671, NM_001037334, NM_001270362, NM_002812, NM_174916, NM_001102667, NM_001199772	1378	60	18224	3.08582	0.276931	0.0162089	0.0154264
GOTERM_CC_DIRECT	GO:0048471~perinuclear region of cytoplasm	71	4.9203	0.000481494	NM_001113205, NM_001271856, NM_001139517, NM_000818, NM_001221, NM_003047, NM_004457, NM_000617, NM_001242857, NM_003404, NM_001206836, NM_001316327, NM_001128148, NM_001316329, NM_006364, NM_001145670, NM_001289148, NM_001908, NM_001135556, NM_001136127, NM_001008910, NM_004763, NM_007315, NM_001297774, NM_002944, NM_001199214, NM_001005207, NM_015017, NM_001130158, NM_001007188, NM_198586, NM_0…	1378	621	18224	1.51203	0.294725	0.016623	0.0158205
GOTERM_CC_DIRECT	GO:0005730~nucleolus	92	6.37561	0.000564727	NM_001251969, NM_001081640, NM_015155, NM_001303096, NM_000937, NM_001303253, NM_001293725, NM_001067, NM_006713, NM_001308263, NM_001033002, NM_000972, NM_002635, NM_001744, NM_001015891, NM_001198532, NM_005872, NM_145049, NM_001039465, NM_007257, NM_001908, NM_001198777, NM_003092, NM_001005366, NM_001031710, NM_001190879, NM_001270875, NM_018256, NM_006743, NM_004645, NM_207118, NM_007315, NM…	1378	857	18224	1.41972	0.336046	0.0186103	0.0177119
GOTERM_CC_DIRECT	GO:0042734~presynaptic membrane	14	0.970201	0.000624352	NM_001161363, NM_001080421, NM_001168407, NM_001185075, NM_000818, NM_001166247, NM_000845, NM_000833, NM_002590, NM_001470, NM_001135805, NM_001135659, NM_001260497, NM_003081	1378	62	18224	2.98628	0.364152	0.0196806	0.0187305
GOTERM_CC_DIRECT	GO:0005747~mitochondrial respiratory chain complex I	12	0.831601	0.00088319	NM_001257102, NM_000345, NM_001168331, NM_016013, NM_002495, XM_011545856, NM_001282419, NM_004545, NM_001184979, NM_001166159, NM_001199987, NM_001199957	1378	49	18224	3.23877	0.473022	0.0263805	0.025107
GOTERM_CC_DIRECT	GO:0005743~mitochondrial inner membrane	53	3.6729	0.000909674	NM_017971, NM_001014446, NM_001862, NM_001297565, NM_002635, NM_018141, NM_001164796, NM_001311193, NM_198578, NM_001282195, NM_001199987, NM_080283, NM_001204051, NM_181514, NM_020236, NM_020990, XM_011545856, NM_001184979, NM_016070, NM_003679, NM_001017423, NM_014050, NM_001257102, NM_004374, NM_001040613, NM_018843, NM_001003785, NM_003705, NM_001184783, NM_004718, NM_001243689, NM_033281, NM…	1378	441	18224	1.58939	0.483052	0.0263805	0.025107
GOTERM_CC_DIRECT	GO:0043209~myelin sheath	24	1.6632	0.00106119	NM_003705, NM_001184783, NM_002629, NM_003850, NM_001686, NM_001032221, NM_002635, NM_015192, NM_001039802, NM_000701, NM_001024649, NM_001256213, NM_001198842, NM_006950, NM_001690, NM_006158, NM_001199111, NM_006178, NM_001008272, NM_001693, NM_001286220, NM_001005336, NM_032727, NM_003081	1378	152	18224	2.08815	0.53688	0.0295908	0.0281622
GOTERM_CC_DIRECT	GO:0005813~centrosome	51	3.5343	0.00124887	NM_001143937, NM_032290, NM_001242857, NM_001206836, NM_001282907, NM_001031741, NM_001127897, NM_001281301, NM_001261412, NM_001286277, NM_001172303, NM_001308317, NM_001288781, NM_001023570, NM_001270875, NM_001252226, NM_001300791, NM_001315529, NM_005783, NM_031966, NM_001134830, NM_015017, NM_001002259, NM_014804, NM_016141, NM_001168618, NM_003948, NM_000430, NM_001252678, NM_052874, NM_001…	1378	426	18224	1.58327	0.595862	0.0335346	0.0319157
GOTERM_CC_DIRECT	GO:0005789~endoplasmic reticulum membrane	90	6.23701	0.00153005	NM_001303058, NM_015550, NM_001142649, NM_001247988, NM_001271734, NM_001142364, NM_003047, NM_014584, NM_004458, NM_004457, NM_000859, NM_003129, NM_001077628, NM_024989, NM_003801, NM_001256421, NM_006364, NM_001311193, NM_001144061, NM_001003712, NM_020390, NM_024592, NM_001300867, NM_001135673, NM_000127, NM_000401, NM_019022, NM_006909, NM_001290225, NM_001012456, NM_001169117, NM_000963, NM…	1378	862	18224	1.3808	0.670485	0.0396173	0.0377047
GOTERM_MF_DIRECT	GO:0005524~ATP binding	190	13.167	6.23803e-13	NM_000259, NM_001130182, NM_020423, NM_001136042, NM_001081640, NM_001308301, NM_173642, NM_001221, NM_001067, NM_002553, NM_004458, NM_001345, NM_004457, NM_001242857, NM_005308, NM_001105, NM_001282907, NM_001316327, NM_001744, NM_003647, NM_001316329, NM_004184, NM_001281301, NM_002161, NM_004586, NM_001009570, NM_002441, NM_012112, NM_017525, NM_018339, NM_001001331, NM_080283, NM_080284, NM_…	1286	1495	16881	1.66828	8.62763e-10	8.62719e-10	8.62095e-10
GOTERM_MF_DIRECT	GO:0005515~protein binding	781	54.1234	5.10282e-11	NM_001136200, NM_001309516, NM_001081640, NM_152384, NM_001033561, NM_005308, NM_001145399, NM_001144061, NM_017525, NM_001136205, NM_001077399, NM_144770, NM_002266, NM_004686, NM_001243835, NM_001244926, NM_001169117, NM_006627, NM_001018159, NM_001286568, NM_002271, NM_024080, NM_004454, NM_001102667, NM_005783, NM_001193476, NM_001278708, NM_015130, NM_001184783, NM_001254738, NM_004477, NM_0…	1286	8785	16881	1.16699	7.05721e-08	3.5286e-08	3.52605e-08
GOTERM_MF_DIRECT	GO:0005516~calmodulin binding	32	2.2176	3.87198e-05	NM_000259, NM_001221, NM_001278204, NM_003047, NM_015192, NM_001744, NM_001204492, NM_001171713, NM_001001331, NM_001130064, NM_001080467, NM_002923, NM_001119, NM_001271049, NM_001080421, NM_001023570, NM_001112800, NM_016311, NM_006909, NM_020439, NM_001142353, NM_001315529, NM_001272077, NM_006198, NM_001102445, NM_001135805, NM_002473, NM_001001323, NM_001130158, NM_001190463, NM_001040113, N…	1286	189	16881	2.22252	0.052142	0.0178498	0.0178369
KEGG_PATHWAY	hsa04721:Synaptic vesicle cycle	20	1.386	1.13803e-06	NM_001080421, NM_001168407, NM_001198909, NM_052874, NM_001695, NM_001032221, NM_080552, NM_001690, NM_001135805, NM_001039366, NM_006178, NM_012463, NM_006651, NM_001693, NM_015994, NM_015941, NM_001136127, NM_001130020, NM_001005336, NM_003081	611	63	6879	3.57416	0.000316323	0.000316373	0.000298164
KEGG_PATHWAY	hsa00190:Oxidative phosphorylation	29	2.0097	1.09529e-05	NM_004718, NM_001198909, NM_001862, NM_001686, NM_001297565, NM_001166159, NM_001864, NM_001203260, NM_001690, NM_001039366, NM_001168331, NM_001693, NM_015941, NM_001130020, NM_001199987, NM_001003696, XM_011545856, NM_001695, NM_001282419, NM_004545, NM_001184979, NM_021129, NM_001257102, NM_004374, NM_002495, NM_012463, NM_015994, NM_001003785, NM_001199957	611	133	6879	2.45488	0.0030403	0.00110787	0.00104411
KEGG_PATHWAY	hsa01100:Metabolic pathways	149	10.3257	1.19555e-05	NM_001032998, NM_000895, NM_000937, NM_001303253, NM_000375, NM_173642, NM_000818, NM_000817, NM_004458, NM_001862, NM_001345, NM_004457, NM_003129, NM_001297565, NM_022569, NM_024989, NM_015192, NM_003801, NM_003647, NM_001270880, NM_007055, NM_001135239, NM_018339, NM_001199987, NM_001301237, NM_000127, NM_001307986, NM_000401, NM_001038628, NM_000521, NM_001307983, NM_000365, NM_001695, NM_004…	611	1219	6879	1.37615	0.00331812	0.00110787	0.00104411
KEGG_PATHWAY	hsa04727:GABAergic synapse	21	1.4553	3.7525e-05	NM_001077484, NM_001270873, NM_001243773, NM_000818, NM_000817, NM_000806, NM_000816, NM_001291985, NM_001242857, NM_000813, NM_001316329, NM_015270, NM_000811, NM_001256310, NM_080552, NM_001470, NM_012202, NM_006178, NM_001198568, NM_001280796, NM_033518	611	85	6879	2.78153	0.0103779	0.0025752	0.00242699
KEGG_PATHWAY	hsa04724:Glutamatergic synapse	25	1.7325	4.63165e-05	NM_001251845, NM_001077484, NM_000830, NM_001099952, NM_001242857, NM_015192, NM_000834, NM_001316329, NM_000833, NM_015270, NM_001311193, NM_001280796, NM_001243773, NM_000829, NM_001142353, NM_000828, NM_000827, NM_001166247, NM_000845, NM_001256310, NM_001003809, NM_012202, NM_001198568, NM_012309, NM_004170	611	114	6879	2.46899	0.0127938	0.0025752	0.00242699
KEGG_PATHWAY	hsa05010:Alzheimer's disease	31	2.1483	0.000143051	NM_000237, NM_004718, NM_000576, NM_001099952, NM_001862, NM_001686, NM_001297565, NM_001166159, NM_001864, NM_015192, NM_000834, NM_001077628, NM_000833, NM_001203260, NM_001168331, NM_001199987, NM_001003696, NM_000345, NM_001142353, XM_011545856, NM_001282419, NM_004545, NM_001184979, NM_001146156, NM_001257102, NM_001018159, NM_004374, NM_001681, NM_002495, NM_001003785, NM_001199957	611	168	6879	2.07748	0.0389905	0.00662802	0.00624655
KEGG_PATHWAY	hsa04750:Inflammatory mediator regulation of TRP channels	21	1.4553	0.000304506	NM_001135044, NM_000621, NM_000576, NM_001142633, NM_016113, NM_001167928, NM_001099952, NM_001221, NM_000618, NM_001242857, NM_001316327, NM_015192, NM_001256045, NM_001316329, NM_015270, NM_001204492, NM_007332, NM_001311193, NM_024080, NM_005400, NM_001198568	611	98	6879	2.41256	0.0811804	0.0120932	0.0113972
KEGG_PATHWAY	hsa05110:Vibrio cholerae infection	14	0.970201	0.000455182	NM_001142627, NM_001198909, NM_001695, NM_014584, NM_001012456, NM_001242857, NM_001316329, NM_001690, NM_001039366, NM_012463, NM_001693, NM_015994, NM_015941, NM_001130020	611	52	6879	3.03116	0.118887	0.0142615	0.0134406
KEGG_PATHWAY	hsa04723:Retrograde endocannabinoid signaling	21	1.4553	0.000461702	NM_001135044, NM_001270873, NM_001168407, NM_001243773, NM_001099952, NM_000829, NM_000828, NM_000806, NM_000816, NM_000827, NM_001291985, NM_001242857, NM_000813, NM_015192, NM_000963, NM_001316329, NM_015270, NM_000811, NM_080552, NM_012202, NM_001198568	611	101	6879	2.3409	0.120483	0.0142615	0.0134406
KEGG_PATHWAY	hsa05033:Nicotine addiction	12	0.831601	0.000516188	NM_080552, NM_001270873, NM_000829, NM_000806, NM_000828, NM_000816, NM_000827, NM_001291985, NM_000813, NM_000834, NM_000833, NM_000811	611	40	6879	3.37758	0.133711	0.01435	0.0135241
KEGG_PATHWAY	hsa05012:Parkinson's disease	26	1.8018	0.000627453	NM_001135694, NM_001184783, NM_004718, NM_001862, NM_001686, NM_001242857, NM_001297565, NM_001166159, NM_001864, NM_001203260, NM_001168331, NM_198578, NM_001199987, NM_001003696, NM_001142339, NM_000345, XM_011545856, NM_001282419, NM_003335, NM_004545, NM_001184979, NM_001257102, NM_004374, NM_002495, NM_001003785, NM_001199957	611	142	6879	2.06143	0.160112	0.0158574	0.0149448
KEGG_PATHWAY	hsa05016:Huntington's disease	32	2.2176	0.000700951	NM_001135694, NM_001184783, NM_004718, NM_000937, NM_001099952, NM_001293725, NM_001862, NM_001686, NM_001297565, NM_001166159, NM_001864, NM_001369, NM_015192, NM_000834, NM_001203260, NM_001168331, NM_001261412, NM_001199987, NM_001003696, NM_001143805, NM_018897, XM_011545856, NM_001253676, NM_001282419, NM_004545, NM_001184979, NM_013261, NM_001257102, NM_004374, NM_002495, NM_001003785, NM_0…	611	192	6879	1.87643	0.17711	0.0162387	0.0153041
KEGG_PATHWAY	hsa04932:Non-alcoholic fatty liver disease (NAFLD)	26	1.8018	0.0015663	NM_004718, NM_000576, NM_001862, NM_001297565, NM_001166159, NM_001864, NM_001290553, NM_001039802, NM_001256045, NM_001203260, NM_001168331, NM_001199987, NM_001135044, NM_001142633, XM_011545856, NM_001282419, NM_004545, NM_001184979, NM_001146156, NM_001165412, NM_001257102, NM_006251, NM_006252, NM_004374, NM_002495, NM_001199957	611	151	6879	1.93857	0.353236	0.0334948	0.031567
KEGG_PATHWAY	hsa04070:Phosphatidylinositol signaling system	19	1.3167	0.00215057	NM_022755, NM_001142633, NM_018710, NM_000276, NM_001099952, NM_004686, NM_001345, NM_001204504, NM_001160302, NM_015192, NM_001276277, NM_001256045, NM_003647, NM_001316329, NM_001278253, NM_001263, NM_004685, NM_004080, NM_001134224	611	98	6879	2.18279	0.450366	0.0427043	0.0402465
KEGG_PATHWAY	hsa05032:Morphine addiction	18	1.2474	0.00234311	NM_001270873, NM_001243773, NM_000806, NM_000816, NM_001291985, NM_001242857, NM_005308, NM_000813, NM_001316329, NM_015270, NM_000811, NM_080552, NM_001470, NM_012202, NM_001257328, NM_018945, NM_001198568, NM_001130690	611	91	6879	2.22697	0.479075	0.0434257	0.0409263
