## Supplementary Table S5 for "Comparative cortical transcriptomic profiling of Alzheimer’s disease, vascular dementia and mixed dementia"

### Sheet: altered canonical pathways
		AD					VaD					MIX
Canonical Pathways (Top 20 most significant in groups highlighted in Figure 5B)	Significantly detected in group(s):	-log (BH p-value)	-log (p-value)	Z-score	Ratio	Molecules	-log (BH p-value)	-log (p-value)	Z-score	Ratio	Molecules	-log (BH p-value)	-log (p-value)	Z-score	Ratio	Molecules
Synaptogenesis Signaling Pathway	AD_VaD_MIX	6.55327	9.30685	-3.501	0.173	ADCY4,ARPC5L,BDNF,CACNA2D1,CACNB1,CACNB4,CAMK2D,CAMK2G,CAMK4,CDC42,CDH1,CDH12,CDH15,CDH23,CDH5,CPLX1,EPHA3,EPHA5,FYN,GRIA3,GRIA4,GRIN2A,GRIN2B,GRM8,ITPR1,LRP1,NRXN1,NRXN2,NRXN3,NSF,PAFAH1B1,PAK1,PIK3C2B,PIK3CB,PLCG1,PRKACB,PRKCE,RASGRF1,RASGRP1,RELN,RPS6KB1,SNAP25,SNCA,STX1B,STXBP1,SYN1,SYT1,SYT16,SYT5,THBS1,TLN1,VLDLR,WASF1,YES1	7.20864	9.92297	-4.323	0.131	ADCY4,ADCY6,ARPC5L,CACNB1,CACNB4,CAMK2D,CAMK4,CDH1,CDH12,CDH13,CDH5,CDH9,EPHA3,EPHA5,EPHA6,EPHA7,GPAA1,GRIN2A,GRIN2B,ITPR1,ITSN2,NRXN3,NSF,PAK1,PIK3R5,PIK3R6,PRKACB,PRKCD,RASGRF1,RELN,RPS6KB1,RPS6KB2,STX1B,STXBP1,SYN1,SYT1,SYT16,SYT5,UNC13A,WASF1,YES1	7.52735	10.2915	-4.45	0.189	ADCY4,ARPC4,ARPC5L,BDNF,CACNA2D1,CACNB1,CACNB4,CAMK2D,CAMK4,CDC42,CDH1,CDH12,CDH13,CDH23,CDH9,CNTNAP2,COMP,CPLX1,EPHA3,EPHA5,EPHA7,GRIA1,GRIA3,GRIA4,GRIN2A,GRIN2B,GRM8,GSK3B,ITPR1,NRXN1,NRXN2,NRXN3,NSF,PAFAH1B1,PAK1,PIK3C2B,PIK3CB,PLCG1,PRKACB,PRKCD,PRKCE,RASGRF1,RASGRP1,RASGRP2,RELN,RPS6KB2,SNAP25,SNCA,STX1B,STXBP1,SYN1,SYT1,SYT16,SYT5,THBS1,TIAM1,UNC13A,VLDLR,WASF1
Neuropathic Pain Signaling In Dorsal Horn Neurons	AD_VaD_MIX	5.35298	7.72587	-2.2	0.248	BDNF,CAMK1G,CAMK2D,CAMK2G,CAMK4,ELK1,GRIA3,GRIA4,GRIN2A,GRIN2B,GRM8,ITPR1,KCNN2,KCNN3,NOTUM,PIK3C2B,PIK3CB,PLCB1,PLCD3,PLCE1,PLCG1,PLCL2,PRKACB,PRKCE,TAC1	1.78201	3.48361	-3.606	0.129	CAMK1G,CAMK2D,CAMK4,GRIN2A,GRIN2B,ITPR1,KCNN2,PIK3R5,PIK3R6,PRKACB,PRKCD,PRKCG,TAC1	5.85059	8.31374	-2.887	0.267	BDNF,CAMK1G,CAMK2D,CAMK4,ELK1,GRIA1,GRIA3,GRIA4,GRIN2A,GRIN2B,GRM8,ITPR1,KCNN2,KCNN3,KCNQ2,NOTUM,PIK3C2B,PIK3CB,PLCE1,PLCG1,PLCL2,PRKACB,PRKCD,PRKCE,PRKCG,PRKCZ,TAC1
Endocannabinoid Neuronal Synapse Pathway	AD_VaD_MIX	4.57785	6.72937	-1.347	0.211	ADCY4,CACNA1I,CACNA1S,CACNA2D1,CACNA2D2,CACNA2D3,CACNB1,CACNB4,CACNG3,GRIA3,GRIA4,GRIN2A,GRIN2B,ITPR1,MAPK6,MAPK9,NDUFS2,NOTUM,OPN1SW,PLCB1,PLCD3,PLCE1,PLCG1,PLCL2,PPP3CB,PRKACB,PTGS2	1.45684	2.98235	-2.138	0.109	ADCY4,ADCY6,CACNA2D3,CACNB1,CACNB4,CACNG3,GRIN2A,GRIN2B,ITPR1,MAPK9,OPN1SW,PPP3CB,PRKACB,PTGS2	5.42087	7.70792	-1.826	0.234	ADCY4,CACNA1C,CACNA1I,CACNA1S,CACNA2D1,CACNA2D2,CACNA2D3,CACNB1,CACNB4,CACNG3,CHP1,GNAL,GNG2,GRIA1,GRIA3,GRIA4,GRIN2A,GRIN2B,ITPR1,MAPK6,MAPK9,NOTUM,OPN1SW,PLCE1,PLCG1,PLCL2,PPP3CB,PRKACB,PTGS2,RIMS1
Role of NFAT in Cardiac Hypertrophy	AD_VaD_MIX	4.1002	6.12309	-1.183	0.168	ADCY4,CACNA1I,CACNA1S,CACNA2D1,CACNA2D2,CACNA2D3,CACNB1,CACNB4,CACNG3,CAMK1G,CAMK2D,CAMK2G,CAMK4,GATA4,HDAC1,IGF1,ITPR1,MAP3K7,MAPK9,NFATC4,NOTUM,OPN1SW,PIK3C2B,PIK3CB,PLCB1,PLCD3,PLCE1,PLCG1,PLCL2,PPP3CB,PRKACB,PRKCE,RCAN2,SLC8A1,TGFB2,TGFB3	1.78201	3.51543	-2.837	0.0981	ADCY4,ADCY6,CACNA2D3,CACNB1,CACNB4,CACNG3,CAMK1G,CAMK2D,CAMK4,IL6ST,ITPR1,MAPK9,OPN1SW,PIK3R5,PIK3R6,PPP3CB,PRKACB,PRKCD,PRKCG,RCAN2,TGFB3	4.9899	7.0551	-1.808	0.187	ADCY4,CACNA1C,CACNA1I,CACNA1S,CACNA2D1,CACNA2D2,CACNA2D3,CACNB1,CACNB4,CACNG3,CAMK1G,CAMK2D,CAMK4,CHP1,GATA4,GNG2,GNG3,GSK3B,HDAC10,HDAC9,IGF1,ITPR1,MAP3K7,MAPK9,NFATC4,NOTUM,OPN1SW,PIK3C2B,PIK3CB,PLCE1,PLCG1,PLCL2,PPP3CB,PRKACB,PRKCD,PRKCE,PRKCG,PRKCZ,RCAN2,SLC8A1
GABA Receptor Signaling	AD_VaD_MIX	5.35298	7.62944	N/A	0.253	ADCY4,CACNA1I,CACNA1S,CACNA2D1,CACNA2D2,CACNA2D3,CACNB1,CACNB4,CACNG3,DNM1,GABRA1,GABRA6,GABRB2,GABRE,GABRG2,GABRG3,GABRP,GABRQ,GAD1,GAD2,KCNN2,KCNN3,NSF,SLC32A1	2.35105	4.35458	N/A	0.147	ADCY4,ADCY6,CACNA2D3,CACNB1,CACNB4,CACNG3,DNM1,GABRA6,GABRB2,GAD1,GAD2,KCNN2,NSF,SLC32A1	4.96854	6.95456	N/A	0.253	ADCY4,CACNA1C,CACNA1I,CACNA1S,CACNA2D1,CACNA2D2,CACNA2D3,CACNB1,CACNB4,CACNG3,DNM1,GABBR1,GABRA1,GABRA6,GABRB2,GABRG2,GABRG3,GAD1,GAD2,KCNN2,KCNN3,KCNQ2,NSF,SLC32A1
Calcium Signaling	AD_VaD_MIX	4.1002	6.07564	-3.402	0.17	ASPH,ATP2A2,ATP2B1,ATP2B2,ATP2B3,CACNA1I,CACNA1S,CACNA2D1,CACNA2D2,CACNA2D3,CACNB1,CACNB4,CACNG3,CAMK1G,CAMK2D,CAMK2G,CAMK4,CHRNE,GRIA3,GRIA4,GRIK1,GRIN2A,GRIN2B,HDAC1,ITPR1,MYH11,MYH14,MYH3,NFATC4,PPP3CB,PRKACB,RCAN2,RYR3,SLC8A1,TRPC5	1.93164	3.74288	-3.357	0.102	ASPH,ATP2B3,CACNA2D3,CACNB1,CACNB4,CACNG3,CAMK1G,CAMK2D,CAMK4,CHRNE,GRIN2A,GRIN2B,ITPR1,MYH11,MYH9,PPP3CB,PRKACB,RCAN2,TRDN,TRPC5,TRPM8	4.66487	6.58395	-2.785	0.184	ASPH,ATP2A2,ATP2B1,ATP2B3,CACNA1C,CACNA1I,CACNA1S,CACNA2D1,CACNA2D2,CACNA2D3,CACNB1,CACNB4,CACNG3,CAMK1G,CAMK2D,CAMK4,CHP1,CHRNE,GRIA1,GRIA3,GRIA4,GRIK1,GRIN2A,GRIN2B,HDAC10,HDAC9,ITPR1,MYH11,MYH14,MYH3,NFATC4,PPP3CB,PRKACB,RCAN2,RYR3,SLC8A1,TRPC1,TRPC5
Opioid Signaling Pathway	AD_VaD_MIX	2.68438	4.2984	-2.401	0.142	ADCY4,CACNA1I,CACNA1S,CACNA2D1,CACNA2D2,CACNA2D3,CACNB1,CACNB4,CACNG3,CAMK1G,CAMK2D,CAMK2G,CAMK4,CDC42,CLTCL1,ELK1,FYN,GRIN2A,GRIN2B,GRK5,ITPR1,MAP2K5,MAPK6,PDK1,PENK,PLCB1,PPP3CB,PRKACB,PRKCE,RGS4,RGS7,RPS6KB1,RYR3,SLC12A5,YES1	2.35105	4.28723	-3.266	0.101	ADCY4,ADCY6,CACNA2D3,CACNB1,CACNB4,CACNG3,CAMK1G,CAMK2D,CAMK4,CLTCL1,GRIN2A,GRIN2B,ITPR1,NFKB1,PDK1,PENK,PPP3CB,PRKACB,PRKCD,PRKCG,RGS7,RPS6KB1,RPS6KB2,SLC12A5,YES1	3.93053	5.79161	-2.53	0.166	ADCY4,ARRB2,CACNA1C,CACNA1I,CACNA1S,CACNA2D1,CACNA2D2,CACNA2D3,CACNB1,CACNB4,CACNG3,CAMK1G,CAMK2D,CAMK4,CDC42,CLTCL1,ELK1,GNAL,GNG2,GRIN2A,GRIN2B,GRK5,GSK3B,ITPR1,MAP2K5,MAPK6,NFKB1,NOS3,PDK1,PENK,PPP3CB,PRKACB,PRKCD,PRKCE,PRKCG,PRKCZ,RGS4,RGS7,RPS6KA3,RPS6KB2,RYR3
GNRH Signaling	AD_VaD_MIX	2.59112	4.16861	-2.357	0.156	ADCY4,CACNA1I,CACNA1S,CACNA2D1,CACNA2D2,CACNA2D3,CACNB1,CACNB4,CACNG3,CAMK2D,CAMK2G,CAMK4,CDC42,EGR1,ELK1,ITPR1,MAP3K14,MAP3K3,MAP3K5,MAP3K7,MAPK9,OPN1SW,PAK1,PLCB1,PRKACB,PRKCE,PTK2B	1.99284	3.86207	-2.138	0.11	ADCY4,ADCY6,CACNA2D3,CACNB1,CACNB4,CACNG3,CAMK2D,CAMK4,EGFR,EGR1,ITPR1,MAP3K6,MAPK9,NFKB1,OPN1SW,PAK1,PRKACB,PRKCD,PRKCG	3.50235	5.22513	-1.964	0.179	ADCY4,CACNA1C,CACNA1I,CACNA1S,CACNA2D1,CACNA2D2,CACNA2D3,CACNB1,CACNB4,CACNG3,CAMK2D,CAMK4,CDC42,EGFR,EGR1,ELK1,GNG2,ITPR1,MAP3K14,MAP3K3,MAP3K6,MAP3K7,MAPK9,NFKB1,OPN1SW,PAK1,PRKACB,PRKCD,PRKCE,PRKCG,PRKCZ
Axonal Guidance Signaling	AD_VaD_MIX	1.612	2.69349	N/A	0.105	ABL1,ADAM12,ADAM23,ADAMTS17,ADAMTS2,ADAMTS3,ARPC5L,BDNF,CDC42,DOCK1,EPHA3,EPHA5,FYN,FZD6,GLI3,IGF1,ITGAL,ITGB5,MET,MYSM1,NFATC4,NGEF,NOTUM,NTNG1,OPN1SW,PAK1,PFN2,PIK3C2B,PIK3CB,PLCB1,PLCD3,PLCE1,PLCG1,PLCL2,PLXNA3,PLXNB1,PLXNB2,PLXNB3,PLXNC1,PPP3CB,PRKACB,PRKCE,ROBO2,ROCK1,SEMA5A,SEMA6B,SHANK2,SLIT2,SRGAP1,TUBA4A,TUBB2A,UNC5D	1.45684	2.95026	N/A	0.0729	ADAM23,ADAMTS3,ARPC5L,BMP1,DOCK1,DPYSL5,EPHA3,EPHA5,EPHA6,EPHA7,GLI3,ITGA5,LNPEP,MET,NGEF,NTNG1,OPN1SW,PAK1,PFN2,PIK3R5,PIK3R6,PLXNC1,PPP3CB,PRKACB,PRKCD,PRKCG,ROBO2,ROBO3,ROCK1,SEMA3C,SEMA5A,SHANK2,SLIT2,TUBA4A,TUBB2A,UNC5D	3.37637	5.03675	N/A	0.132	ADAM23,ADAM32,ADAMTS10,ADAMTS17,ADAMTS2,ADAMTS3,ARPC4,ARPC5L,BDNF,BMP1,CDC42,CHP1,DOCK1,EPHA3,EPHA5,EPHA7,FZD6,GNAL,GNG2,GNG3,GSK3B,IGF1,ITGA5,ITGA9,ITGB3,KCNJ12,KIF7,KLC1,LNPEP,MET,MMP25,NFATC4,NGEF,NOTUM,NTNG1,OPN1SW,PAK1,PFN2,PIK3C2B,PIK3CB,PLCE1,PLCG1,PLCL2,PLXNB1,PLXNB2,PLXNB3,PLXNC1,PPP3CB,PRKACB,PRKCD,PRKCE,PRKCG,PRKCZ,PSMD14,ROBO2,ROBO3,ROCK1,SEMA5A,SEMA6B,SLIT2,SRGAP1,STK36,TUBA4A,TUBB2A…
Corticotropin Releasing Hormone Signaling	AD_VaD_MIX	1.74862	2.9459	-0.728	0.145	ADCY4,BDNF,CACNA1I,CACNA1S,CACNA2D1,CACNA2D2,CACNA2D3,CACNB1,CACNB4,CACNG3,CAMK4,ELK1,GAD1,GLI3,GUCY1B1,ITPR1,OPN1SW,PLCG1,PRKACB,PRKCE,PTGS2	2.51389	4.92719	-0.535	0.131	ADCY4,ADCY6,CACNA2D3,CACNB1,CACNB4,CACNG3,CAMK4,CTH,GAD1,GLI3,GUCY1B1,GUCY2D,ITPR1,NR4A1,OPN1SW,PRKACB,PRKCD,PRKCG,PTGS2	3.3308	4.94885	-1.043	0.186	ADCY4,BDNF,CACNA1C,CACNA1I,CACNA1S,CACNA2D1,CACNA2D2,CACNA2D3,CACNB1,CACNB4,CACNG3,CAMK4,CTH,ELK1,GAD1,GUCY1B1,ITPR1,NOS3,NR4A1,OPN1SW,PLCG1,PRKACB,PRKCD,PRKCE,PRKCG,PRKCZ,PTGS2
Gap Junction Signaling	AD_VaD_MIX	2.4251	3.92341	N/A	0.146	ADCY4,CSNK1G2,GAD1,GRIA3,GRIA4,GRIK1,GRIK2,GUCY1B1,HTR2A,ITPR1,LPAR1,MAP2K5,NOTUM,OPN1SW,PIK3C2B,PIK3CB,PLCB1,PLCD3,PLCE1,PLCG1,PLCL2,PPP3CB,PRKACB,PRKCE,PRKG1,PRKG2,TJP2,TUBA4A,TUBB2A	1.5182	3.11859	N/A	0.096	ADCY4,ADCY6,CTH,EGFR,GAD1,GUCY1B1,GUCY2D,HTR2A,ITPR1,LPAR1,OPN1SW,PIK3R5,PIK3R6,PPP3CB,PRKACB,PRKCD,PRKCG,TUBA4A,TUBB2A	2.36088	3.6779	N/A	0.152	ADCY4,CTH,EGFR,GAD1,GRIA1,GRIA3,GRIA4,GRIK1,GRIK2,GUCY1B1,HTR2A,ITPR1,MAP2K5,NOTUM,OPN1SW,PIK3C2B,PIK3CB,PLCE1,PLCG1,PLCL2,PPP3CB,PRKACB,PRKCD,PRKCE,PRKCG,PRKCZ,PRKG2,SGSM3,TUBA4A,TUBB2A
GP6 Signaling Pathway	AD_VaD_MIX	1.424	2.43098	-0.243	0.143	CAMK4,COL12A1,COL18A1,COL21A1,COL24A1,COL27A1,COL5A2,COL6A1,FYN,ITPR1,LAMA3,LAMA5,LAMB1,PIK3C2B,PIK3CB,PRKCE,TLN1	2.35105	4.3847	-1	0.134	CAMK4,COL12A1,COL19A1,COL21A1,COL24A1,COL27A1,COL6A1,COL9A1,COL9A3,ITPR1,LAMA5,LAMB1,PIK3R5,PIK3R6,PRKCD,PRKCG	2.34757	3.64934	-0.218	0.176	CAMK4,COL12A1,COL18A1,COL21A1,COL27A1,COL6A1,COL9A1,GSK3B,ITGA2B,ITGB3,ITPR1,LAMA3,LAMA5,LAMB1,PIK3C2B,PIK3CB,PRKCD,PRKCE,PRKCG,PRKCZ,RASGRP2
Signaling by Rho Family GTPases	AD_VaD_MIX	1.69047	2.79084	0.378	0.123	ARPC5L,CDC42,CDH1,CDH12,CDH15,CDH23,CDH5,DIAPH3,ELK1,EZR,FNBP1,GFAP,IQGAP1,ITGAL,ITGB5,MAP3K20,MAPK9,NEDD4,PAK1,PARD3,PIK3C2B,PIK3CB,PIP5K1B,PTK2B,RHOC,RND2,RND3,ROCK1,SEPTIN6,SLC9A1,WASF1	1.45684	2.94072	-1.279	0.087	ARPC5L,CDH1,CDH12,CDH13,CDH5,CDH9,DIAPH3,IQGAP1,ITGA5,MAPK9,NEDD4,NFKB1,NOX3,PAK1,PIK3R5,PIK3R6,PIP5K1B,RHOC,ROCK1,SEPTIN6,SLC9A1,WASF1	2.1565	3.40216	0.186	0.138	ARPC4,ARPC5L,CDC42,CDH1,CDH12,CDH13,CDH23,CDH9,DIAPH3,ELK1,FNBP1,GFAP,GNAL,GNG2,GNG3,IQGAP1,ITGA5,ITGA9,ITGB3,MAP3K20,MAPK9,NEDD4,NFKB1,NOX3,PAK1,PIK3C2B,PIK3CB,PIP5K1B,PRKCZ,RHOC,RND2,ROCK1,SEPTIN6,SLC9A1,WASF1
Fcγ Receptor-mediated Phagocytosis in Macrophages and Monocytes	AD_VaD_MIX	2.17342	3.60479	0.243	0.181	ARPC5L,CDC42,DGKB,DOCK1,EZR,FYN,GAB2,MYO5A,PAK1,PLCG1,PRKCE,PTK2B,RPS6KB1,TLN1,TLN2,VAV3,YES1	1.37637	2.69276	-0.905	0.117	ARPC5L,DOCK1,MYO5A,PAK1,PRKCD,PRKCG,RPS6KB1,RPS6KB2,TLN2,VAV3,YES1	2.0196	3.19271	-1.213	0.181	ARPC4,ARPC5L,CDC42,DGKB,DOCK1,GPLD1,MYO5A,PAK1,PLCG1,PRKCD,PRKCE,PRKCG,PRKCZ,RAB11A,RPS6KB2,TLN2,VAV3
Reelin Signaling in Neurons	AD_VaD_MIX	1.86793	3.103	-2.982	0.156	ARPC5L,CAMK2D,CAMK2G,CDC42,FYN,GRIN2A,GRIN2B,MAP2K5,MAPK9,NDEL1,PAFAH1B1,PDK1,PDK3,PIK3C2B,PIK3CB,RELN,VLDLR,WASF1,YES1	1.37637	2.70659	-2.496	0.107	ARPC5L,CAMK2D,GRIN2A,GRIN2B,ITGA5,MAPK9,NDEL1,PDK1,PIK3R5,PIK3R6,RELN,WASF1,YES1	1.64635	2.68625	-2.982	0.156	ARPC4,ARPC5L,CAMK2D,CDC42,GRIN2A,GRIN2B,GSK3B,ITGA5,MAP2K5,MAPK9,NDEL1,PAFAH1B1,PDK1,PDK3,PIK3C2B,PIK3CB,RELN,VLDLR,WASF1
Ephrin A Signaling	AD_VaD_MIX	1.74369	2.8952	N/A	0.213	CDC42,EPHA3,EPHA5,FYN,NGEF,PAK1,PIK3C2B,PIK3CB,ROCK1,VAV3	2.4303	4.66751	N/A	0.213	EPHA3,EPHA5,EPHA6,EPHA7,NGEF,PAK1,PIK3R5,PIK3R6,ROCK1,VAV3	1.62733	2.62807	N/A	0.213	CDC42,EPHA3,EPHA5,EPHA7,NGEF,PAK1,PIK3C2B,PIK3CB,ROCK1,VAV3
Neuroinflammation Signaling Pathway	AD_VaD_MIX	1.76948	2.979	-0.577	0.12	AGER,APH1A,BDNF,CD200R1,GABRA1,GABRA6,GABRB2,GABRE,GABRG2,GABRG3,GABRP,GABRQ,GAD1,GAD2,GLS,GRIN2A,GRIN2B,HLA-DOB,IL1B,JAK1,JAK3,MAPK6,MAPK9,NFATC4,P2RX7,PIK3C2B,PIK3CB,PLA2G4A,PLCG1,PPP3CB,PTGS2,SNCA,STAT1,TBK1,TGFB2,TGFB3	1.36286	2.66222	-0.655	0.08	ACVR1,ACVR2A,AGER,CD200R1,GABRA6,GABRB2,GAD1,GAD2,GRIN2A,GRIN2B,HLA-F,IL1B,MAPK9,NFKB1,NOX3,PIK3R5,PIK3R6,PLA2G5,PPP3CB,PRKCG,PTGS2,STAT1,TGFB3,TYK2	1.62733	2.63234	-1.095	0.123	ACVR2A,AGER,BDNF,BMPR2,CHP1,GABBR1,GABRA1,GABRA6,GABRB2,GABRG2,GABRG3,GAD1,GAD2,GLS,GRIA1,GRIN2A,GRIN2B,GSK3B,JAK1,JAK3,MAPK6,MAPK9,NFATC4,NFKB1,NLRP3,NOX3,P2RX7,PIK3C2B,PIK3CB,PLA2G4A,PLA2G5,PLCG1,PPP3CB,PRKCG,PTGS2,SNCA,TBK1
IL-15 Production	AD_VaD	2.51685	4.03998	-0.655	0.174	ABL1,ALK,DDR1,DDR2,EPHA3,EPHA5,FYN,INSR,JAK1,JAK3,KIT,MAP2K5,MET,PTK2B,PTK7,ROS1,STAT1,TEC,TEK,TNK2,YES1	1.37637	2.73882	-0.277	0.107	DDR1,EGFR,EPHA3,EPHA5,EPHA6,FGFR3,INSR,KIT,MET,NFKB1,STAT1,TYK2,YES1	1.21738	2.00985	-0.728	0.14	ALK,DDR1,DDR2,EGFR,EPHA3,EPHA5,ERBB3,JAK1,JAK3,KIT,MAP2K5,MET,NFKB1,PRKCZ,PTK7,TEK,TNK2
Synaptic Long Term Depression	AD_MIX	2.68438	4.29184	-1.732	0.153	CACNA1I,CACNA1S,CACNA2D1,CACNA2D2,CACNA2D3,CACNB1,CACNB4,CACNG3,GAD1,GRIA3,GRIA4,GRM8,GUCY1B1,IGF1,ITPR1,NOTUM,PLA2G4A,PLA2R1,PLCB1,PLCD3,PLCE1,PLCG1,PLCL2,PPP2R1B,PPP2R5E,PRKCE,PRKG1,PRKG2,RYR3	0.836088	1.52299	-1.155	0.0741	CACNA2D3,CACNB1,CACNB4,CACNG3,CTH,GAD1,GUCY1B1,GUCY2D,ITPR1,PLA2G5,PPP2R5B,PPP2R5D,PRKCD,PRKCG	4.9899	7.11005	-1.715	0.196	CACNA1C,CACNA1I,CACNA1S,CACNA2D1,CACNA2D2,CACNA2D3,CACNB1,CACNB4,CACNG3,CTH,GAD1,GNAL,GRIA1,GRIA3,GRIA4,GRM8,GUCY1B1,IGF1,ITPR1,NOS3,NOTUM,PLA2G4A,PLA2G5,PLCE1,PLCG1,PLCL2,PPM1J,PPP2R1A,PPP2R1B,PPP2R5D,PPP2R5E,PRKCD,PRKCE,PRKCG,PRKCZ,PRKG2,RYR3
Type II Diabetes Mellitus Signaling	AD_MIX	3.04576	4.79935	0.632	0.176	ABCC8,ACSBG1,ACSL3,ACSL4,CACNA1I,CACNA1S,CACNA2D1,CACNA2D2,CACNA2D3,CACNB1,CACNB4,CACNG3,INSR,MAP3K14,MAP3K5,MAP3K7,MAPK9,NFKBIB,PIK3C2B,PIK3CB,PRKAA1,PRKAA2,PRKCE,SLC27A6,SMPD2	1.0891	2.14067	-1.89	0.0915	CACNA2D3,CACNB1,CACNB4,CACNG3,INSR,MAPK9,NFKB1,PIK3R5,PIK3R6,PRKAA2,PRKCD,PRKCG,SLC27A6	3.79925	5.60918	-0.775	0.197	ACSBG1,ACSL3,ACSL4,ADIPOR1,CACNA1C,CACNA1I,CACNA1S,CACNA2D1,CACNA2D2,CACNA2D3,CACNB1,CACNB4,CACNG3,CD36,MAP3K14,MAP3K7,MAPK9,NFKB1,NFKBIB,PIK3C2B,PIK3CB,PRKAA1,PRKAA2,PRKCD,PRKCE,PRKCG,PRKCZ,SMPD2
GPCR-Mediated Nutrient Sensing in Enteroendocrine Cells	AD_MIX	2.51685	4.05402	-0.447	0.179	ADCY4,CACNA1I,CACNA1S,CACNA2D1,CACNA2D2,CACNA2D3,CACNB1,CACNB4,CACNG3,ITPR1,NOTUM,OPN1SW,PLCB1,PLCD3,PLCE1,PLCG1,PLCL2,PRKACB,PRKCE,TRPM5	1.29296	2.56013	-2.309	0.107	ADCY4,ADCY6,CACNA2D3,CACNB1,CACNB4,CACNG3,ITPR1,OPN1SW,PRKACB,PRKCD,PRKCG,TRPM5	3.37637	5.0266	-1.46	0.205	ADCY4,CACNA1C,CACNA1I,CACNA1S,CACNA2D1,CACNA2D2,CACNA2D3,CACNB1,CACNB4,CACNG3,GNG2,GNG3,ITPR1,NOTUM,OPN1SW,PLCE1,PLCG1,PLCL2,PRKACB,PRKCD,PRKCE,PRKCG,PRKCZ
Cardiac Hypertrophy Signaling (Enhanced)	AD_MIX	3.38417	5.23467	-0.525	0.125	ADCY4,ATP2A2,CACNA1S,CAMK2D,CAMK2G,CAMK4,DIAPH2,DIAPH3,EIF2B1,ELK1,FGF1,FGF12,FGF14,FGF9,FZD6,GATA4,HDAC1,HSPB1,HSPB3,IGF1,IL1B,IL1RL2,INPP5F,ITGAL,ITGB5,ITPR1,MAP2K5,MAP3K14,MAP3K20,MAP3K3,MAP3K5,MAP3K7,MAPK9,MAPKAPK2,MPPED2,NFATC4,NOTUM,OPN1SW,PDE10A,PDE7B,PDK1,PIK3C2B,PIK3CB,PLCB1,PLCD3,PLCE1,PLCG1,PLCL2,PPP3CB,PRKACB,PRKCE,PRKG1,PTGS2,ROCK1,RPS6KB1,RYR3,SMPDL3B,TG,TGFB2,TGFB3,TNFSF13,TULP2	1.21142	2.39427	-2.611	0.0685	ACVR1,ACVR2A,ADCY4,ADCY6,CAMK2D,CAMK4,DIAPH3,FGF9,FGFR3,IL1B,IL1RL2,IL6ST,INPP5F,ITGA5,ITPR1,MAP3K6,MAPK9,NFKB1,OPN1SW,PDE10A,PDK1,PIK3R5,PIK3R6,PPP3CB,PRKACB,PRKCD,PRKCG,PTGS2,ROCK1,RPS6KB1,RPS6KB2,SMPDL3B,TGFB3,TNFSF13	3.13089	4.70035	-1.408	0.129	ACVR2A,ADCY4,ATP2A2,BMPR2,CACNA1C,CACNA1S,CAMK2D,CAMK4,CHP1,DIAPH2,DIAPH3,ELK1,FGF12,FGF13,FGF14,FGF9,FZD6,GATA4,GNG2,GSK3B,HDAC10,HDAC9,HSPB3,IGF1,IL12RB2,IL1RL2,IL2RB,INPP5F,ITGA5,ITGA9,ITGB3,ITPR1,MAP2K5,MAP3K14,MAP3K20,MAP3K3,MAP3K6,MAP3K7,MAPK9,MPPED2,NFATC4,NFKB1,NOTUM,OPN1SW,PDE10A,PDK1,PIK3C2B,PIK3CB,PLCE1,PLCG1,PLCL2,PPP3CB,PRKACB,PRKCD,PRKCE,PRKCG,PRKCZ,PTGS2,ROCK1,RPS6KB2,RYR3,SMPDL3B,…
Gαq Signaling	AD_MIX	1.70433	2.83047	0.447	0.139	CAMK4,CDC42,ELK1,FNBP1,HTR2A,ITPR1,NFATC4,NFKBIB,PIK3C2B,PIK3CB,PLCB1,PLCG1,PPP3CB,PRKCE,PTK2B,RGS2,RGS4,RGS7,RHOC,RND2,RND3,ROCK1	0.797698	1.44349	-1.732	0.0759	CAMK4,HTR2A,ITPR1,NFKB1,PIK3R5,PIK3R6,PPP3CB,PRKCD,PRKCG,RGS7,RHOC,ROCK1	3.13089	4.69095	-0.2	0.177	CAMK4,CDC42,CHP1,ELK1,FNBP1,GNG2,GNG3,GPLD1,GSK3B,HTR2A,ITPR1,NFATC4,NFKB1,NFKBIB,PIK3C2B,PIK3CB,PLCG1,PPP3CB,PRKCD,PRKCE,PRKCG,PRKCZ,RGS2,RGS4,RGS7,RHOC,RND2,ROCK1
Dopamine-DARPP32 Feedback in cAMP Signaling	AD_MIX	1.78966	3.01176	-0.655	0.141	ADCY4,ATP2A2,CACNA1S,CAMK4,CSNK1G2,GRIN2A,GRIN2B,GUCY1B1,ITPR1,NOTUM,OPN1SW,PLCB1,PLCD3,PLCE1,PLCG1,PLCL2,PPP2R1B,PPP2R5E,PPP3CB,PRKACB,PRKCE,PRKG1,PRKG2	1.04467	2.02754	-3.207	0.0859	ADCY4,ADCY6,CAMK4,GRIN2A,GRIN2B,GUCY1B1,ITPR1,OPN1SW,PPP2R5B,PPP2R5D,PPP3CB,PRKACB,PRKCD,PRKCG	2.90263	4.43636	-1.8	0.172	ADCY4,ATP2A2,CACNA1C,CACNA1S,CAMK4,CHP1,GRIN2A,GRIN2B,GUCY1B1,ITPR1,KCNJ12,NOTUM,OPN1SW,PLCE1,PLCG1,PLCL2,PPM1J,PPP2R1A,PPP2R1B,PPP2R5D,PPP2R5E,PPP3CB,PRKACB,PRKCD,PRKCE,PRKCG,PRKCZ,PRKG2
Protein Kinase A Signaling	AD_MIX	3.19483	4.99417	0.59	0.13	ADCY4,ADD1,CAMK2D,CAMK2G,CAMK4,CDC14B,CDC25A,CDKN3,CNGB1,DUSP11,DUSP6,ELK1,EYA2,GLI3,ITPR1,MPPED2,MTMR3,MYLK3,NFATC4,NFKBIB,NOTUM,OPN1SW,PDE10A,PDE7B,PHKG1,PLCB1,PLCD3,PLCE1,PLCG1,PLCL2,PPP3CB,PRKACB,PRKCE,PTGS2,PTK2B,PTPN23,PTPN3,PTPN5,PTPRB,PTPRG,PTPRM,PTPRO,PTPRU,PYGM,ROCK1,RYR3,SMPDL3B,TGFB2,TGFB3,TTN,TULP2,YWHAB	1.12088	2.20174	0.392	0.0702	ADCY4,ADCY6,ADD1,CAMK2D,CAMK4,CDC14B,CDKN3,EYA2,GLI3,ITPR1,NFKB1,OPN1SW,PDE10A,PHKG1,PPP3CB,PRKACB,PRKCD,PRKCG,PTGS2,PTPN5,PTPRB,PTPRE,PTPRN,PTPRO,ROCK1,SMPDL3B,TGFB3,UBASH3B	2.82693	4.33583	1.474	0.133	ACP1,ADCY4,ANAPC1,CAMK2D,CAMK4,CDC25B,CDKN3,CHP1,CNGB1,DUSP11,DUSP6,ELK1,EYA2,FLNA,GNG2,GNG3,GSK3B,ITPR1,MPPED2,MYLK3,NFATC4,NFKB1,NFKBIB,NOS3,NOTUM,OPN1SW,PDE10A,PHKG1,PLCE1,PLCG1,PLCL2,PPP3CB,PRKACB,PRKCD,PRKCE,PRKCG,PRKCZ,PTGS2,PTP4A1,PTPN3,PTPN5,PTPRB,PTPRE,PTPRG,PTPRN,PTPRO,PYGM,ROCK1,RYR3,SMPDL3B,TULP2,UBASH3B,YWHAB
CCR5 Signaling in Macrophages	AD_MIX	1.30812	2.25715	-1.633	0.149	CACNA1I,CACNA1S,CACNA2D1,CACNA2D2,CACNA2D3,CACNB1,CACNB4,CACNG3,CAMK4,MAPK9,OPN1SW,PLCG1,PRKCE,PTK2B	0.932172	1.74888	-2.236	0.0957	CACNA2D3,CACNB1,CACNB4,CACNG3,CAMK4,MAPK9,OPN1SW,PRKCD,PRKCG	2.67788	4.1633	-2.121	0.202	CACNA1C,CACNA1I,CACNA1S,CACNA2D1,CACNA2D2,CACNA2D3,CACNB1,CACNB4,CACNG3,CAMK4,GNG2,GNG3,MAPK9,OPN1SW,PLCG1,PRKCD,PRKCE,PRKCG,PRKCZ
Netrin Signaling	AD_MIX	2.41787	3.8927	-1.069	0.215	CACNA1I,CACNA1S,CACNA2D1,CACNA2D2,CACNA2D3,CACNB1,CACNB4,CACNG3,NFATC4,PPP3CB,PRKACB,PRKG1,RYR3,UNC5D	0.910012	1.71053	-2.646	0.108	CACNA2D3,CACNB1,CACNB4,CACNG3,PPP3CB,PRKACB,UNC5D	2.62705	4.09019	-0.775	0.231	CACNA1C,CACNA1I,CACNA1S,CACNA2D1,CACNA2D2,CACNA2D3,CACNB1,CACNB4,CACNG3,CHP1,NFATC4,PPP3CB,PRKACB,RYR3,UNC5D
HGF Signaling	AD_MIX	2.17866	3.63122	0.258	0.167	CDC42,DOCK1,ELF2,ELK1,ETS2,GAB1,ITGAL,ITGB5,MAP3K14,MAP3K3,MAP3K5,MAP3K7,MAPK9,MET,PAK1,PIK3C2B,PIK3CB,PLCG1,PRKCE,PTGS2	0.97908	1.89407	-1.265	0.0917	DOCK1,ITGA5,MAP3K6,MAPK9,MET,PAK1,PIK3R5,PIK3R6,PRKCD,PRKCG,PTGS2	2.60396	4.04592	-0.471	0.183	CDC42,DOCK1,ELK1,ETS2,ITGA5,ITGA9,ITGB3,MAP3K14,MAP3K3,MAP3K6,MAP3K7,MAPK9,MET,PAK1,PIK3C2B,PIK3CB,PLCG1,PRKCD,PRKCE,PRKCG,PRKCZ,PTGS2
Apelin Cardiomyocyte Signaling Pathway	AD_MIX	2.02944	3.32982	-1.698	0.172	ATP2A2,ITPR1,MAPK6,MAPK9,NOTUM,OPN1SW,PIK3C2B,PIK3CB,PLCB1,PLCD3,PLCE1,PLCG1,PLCL2,PRKCE,SLC8A1,SLC9A1,SLC9A6	1.04467	2.04432	-3.162	0.101	ITPR1,MAPK9,OPN1SW,PIK3R5,PIK3R6,PRKCD,PRKCG,SLC9A1,SLC9A2,SLC9A6	2.46357	3.84754	-2.065	0.192	ATP2A2,ITPR1,MAPK6,MAPK9,NOS3,NOTUM,OPN1SW,PIK3C2B,PIK3CB,PLCE1,PLCG1,PLCL2,PRKCD,PRKCE,PRKCG,PRKCZ,SLC8A1,SLC9A1,SLC9A6
Aldosterone Signaling in Epithelial Cells	AD_MIX	1.93918	3.2014	-1.069	0.146	DNAJC10,DNAJC17,DNAJC18,DNAJC27,HSPA13,HSPA14,HSPB1,HSPB3,ITPR1,NEDD4,NOTUM,PIK3C2B,PIK3CB,PIP5K1B,PLCB1,PLCD3,PLCE1,PLCG1,PLCL2,PRKCE,SASS6,SLC12A1,SLC9A1	0.937576	1.77684	-2.53	0.0823	ASIC1,DNAJC11,HSPE1,ITPR1,NEDD4,PIK3R5,PIK3R6,PIP5K1B,PRKCD,PRKCG,SASS6,SLC12A1,SLC9A1	2.46357	3.84808	-1.5	0.165	ASIC1,DNAJC10,DNAJC12,DNAJC17,DNAJC19,DNAJC27,HSPA13,HSPA14,HSPB3,HSPE1,ITPR1,NEDD4,NOTUM,PIK3C2B,PIK3CB,PIP5K1B,PLCE1,PLCG1,PLCL2,PRKCD,PRKCE,PRKCG,PRKCZ,SASS6,SLC12A1,SLC9A1
nNOS Signaling in Skeletal Muscle Cells	AD_MIX	2.03797	3.39361	N/A	0.244	CACNA1I,CACNA1S,CACNA2D1,CACNA2D2,CACNA2D3,CACNB1,CACNB4,CACNG3,CAMK4,RYR3	0.836088	1.54765	N/A	0.122	CACNA2D3,CACNB1,CACNB4,CACNG3,CAMK4	2.41451	3.76372	N/A	0.268	CACNA1C,CACNA1I,CACNA1S,CACNA2D1,CACNA2D2,CACNA2D3,CACNB1,CACNB4,CACNG3,CAMK4,RYR3
Synaptic Long Term Potentiation	AD_MIX	1.424	2.4294	-2.183	0.14	CAMK2D,CAMK2G,CAMK4,GRIA3,GRIA4,GRIN2A,GRIN2B,GRM8,ITPR1,NOTUM,PLCB1,PLCD3,PLCE1,PLCG1,PLCL2,PPP3CB,PRKACB,PRKCE	0.585951	1.01698	-2.828	0.0698	CAMK2D,CAMK4,GRIN2A,GRIN2B,ITPR1,PPP3CB,PRKACB,PRKCD,PRKCG	2.29507	3.57424	-2.683	0.171	CACNA1C,CAMK2D,CAMK4,CHP1,GRIA1,GRIA3,GRIA4,GRIN2A,GRIN2B,GRM8,ITPR1,NOTUM,PLCE1,PLCG1,PLCL2,PPP3CB,PRKACB,PRKCD,PRKCE,PRKCG,PRKCZ,RAPGEF3
Glutamate Receptor Signaling	AD_MIX	1.67244	2.76326	-2.121	0.193	CAMK4,GLS,GRIA3,GRIA4,GRIK1,GRIK2,GRIK4,GRIN2A,GRIN2B,GRM8,SLC38A1	0.245852	0.361828	N/A	0.0526	CAMK4,GRIN2A,GRIN2B	2.29507	3.56788	-2.828	0.228	CAMK4,GLS,GNG2,GRIA1,GRIA3,GRIA4,GRIK1,GRIK2,GRIN2A,GRIN2B,GRM8,SLC1A1,SLC38A1
Amyotrophic Lateral Sclerosis Signaling	AD_MIX	2.06362	3.43699	-0.775	0.175	CACNA1S,CAPN2,CAPN9,CASP7,GRIA3,GRIA4,GRIK1,GRIK2,GRIK4,GRIN2A,GRIN2B,HECW1,IGF1,NEFL,PAK1,PIK3C2B,PIK3CB	0.715652	1.27769	-1.89	0.0825	CASP7,GRIN2A,GRIN2B,HECW1,NEFL,PAK1,PIK3R5,PIK3R6	2.22869	3.48772	-1.291	0.186	CACNA1C,CACNA1S,CAPN2,CAPN9,CASP7,GRIA1,GRIA3,GRIA4,GRIK1,GRIK2,GRIN2A,GRIN2B,HECW1,IGF1,NEFL,PAK1,PIK3C2B,PIK3CB
Sperm Motility	AD_MIX	3.77961	5.68809	-1.213	0.161	ABL1,ALK,CAMK4,CNGB1,DDR1,DDR2,EPHA3,EPHA5,FYN,GUCY1B1,INSR,ITPR1,JAK1,JAK3,KIT,MAP2K5,MET,NOTUM,PLA2G4A,PLA2R1,PLCB1,PLCD3,PLCE1,PLCG1,PLCL2,PRKACB,PRKCE,PRKG1,PRKG2,PTK2B,PTK7,ROS1,TEC,TEK,TNK2,YES1	1.11029	2.17459	-1.89	0.0807	CAMK4,DDR1,EGFR,EPHA3,EPHA5,EPHA6,FGFR3,GUCY1B1,INSR,ITPR1,KIT,MET,PLA2G5,PRKACB,PRKCD,PRKCG,TYK2,YES1	1.95701	3.11913	-1.5	0.139	ALK,CAMK4,CNGB1,DDR1,DDR2,EGFR,EPHA3,EPHA5,ERBB3,GUCY1B1,ITPR1,JAK1,JAK3,KIT,MAP2K5,MET,NOTUM,PLA2G4A,PLA2G5,PLCE1,PLCG1,PLCL2,PRKACB,PRKCD,PRKCE,PRKCG,PRKCZ,PRKG2,PTK7,TEK,TNK2
Cellular Effects of Sildenafil (Viagra)	AD_MIX	2.13031	3.54147	N/A	0.16	ADCY4,CACNA1S,CACNG3,CAMK4,GUCY1B1,ITPR1,KCNN2,KCNN3,MYH11,MYH14,MYH3,NOTUM,PLCB1,PLCD3,PLCE1,PLCG1,PLCL2,PRKACB,PRKG1,PRKG2,SLC4A10	1.04467	2.01787	N/A	0.0916	ADCY4,ADCY6,CACNG3,CAMK4,GUCY1B1,GUCY2D,ITPR1,KCNN2,MYH11,MYH9,PRKACB,SLC4A10	1.92157	3.07297	N/A	0.16	ADCY4,CACNA1C,CACNA1S,CACNG3,CAMK4,GUCY1B1,ITPR1,KCNN2,KCNN3,KCNQ2,MYH11,MYH14,MYH3,NOS3,NOTUM,PLCE1,PLCG1,PLCL2,PRKACB,PRKG2,SLC4A10
Cardiac Hypertrophy Signaling	AD_MIX	2.84998	4.56217	1.372	0.146	ADCY4,CACNA1S,CAMK4,CDC42,EIF2B1,ELK1,FNBP1,GATA4,HSPB1,IGF1,MAP3K14,MAP3K3,MAP3K5,MAP3K7,MAPK9,MAPKAPK2,NFATC4,NOTUM,OPN1SW,PIK3C2B,PIK3CB,PLCB1,PLCD3,PLCE1,PLCG1,PLCL2,PPP3CB,PRKACB,RHOC,RND2,RND3,ROCK1,RPS6KB1,TGFB2,TGFB3	0.508266	0.854294	-1.069	0.0583	ADCY4,ADCY6,CAMK4,MAP3K6,MAPK9,OPN1SW,PIK3R5,PIK3R6,PPP3CB,PRKACB,RHOC,ROCK1,RPS6KB1,TGFB3	1.77112	2.89184	1.3	0.133	ADCY4,CACNA1C,CACNA1S,CAMK4,CDC42,CHP1,ELK1,FNBP1,GATA4,GNAL,GNG2,GNG3,GSK3B,IGF1,MAP3K14,MAP3K3,MAP3K6,MAP3K7,MAPK9,NFATC4,NOTUM,OPN1SW,PIK3C2B,PIK3CB,PLCE1,PLCG1,PLCL2,PPP3CB,PRKACB,RHOC,RND2,ROCK1
Tec Kinase Signaling	AD_MIX	1.59152	2.66386	-0.894	0.133	CDC42,FNBP1,FYN,ITGAL,ITGB5,JAK1,JAK3,MAPK9,PAK1,PIK3C2B,PIK3CB,PLCG1,PRKCE,PTK2B,RHOC,RND2,RND3,STAT1,STAT4,TEC,TNFRSF21,VAV3,YES1	1.11029	2.17141	-1.291	0.0867	ITGA5,MAPK9,NFKB1,PAK1,PIK3R5,PIK3R6,PRKCD,PRKCG,RHOC,STAT1,STAT4,TNFRSF21,TYK2,VAV3,YES1	1.76498	2.86666	-1.147	0.145	CDC42,FNBP1,GNAL,GNG2,GNG3,ITGA5,ITGA9,ITGB3,JAK1,JAK3,MAPK9,NFKB1,PAK1,PIK3C2B,PIK3CB,PLCG1,PRKCD,PRKCE,PRKCG,PRKCZ,RHOC,RND2,STAT4,TNFRSF21,VAV3
PKCθ Signaling in T Lymphocytes	AD_MIX	2.02944	3.32063	0.775	0.148	CACNA1I,CACNA1S,CACNA2D1,CACNA2D2,CACNA2D3,CACNB1,CACNB4,CACNG3,CAMK2D,CAMK2G,FYN,HLA-DOB,MAP3K14,MAP3K3,MAP3K5,MAP3K7,NFATC4,NFKBIB,PIK3C2B,PIK3CB,PLCG1,PPP3CB,VAV3	0.663048	1.18986	-1.134	0.071	CACNA2D3,CACNB1,CACNB4,CACNG3,CAMK2D,MAP3K6,NFKB1,PIK3R5,PIK3R6,PPP3CB,VAV3	1.752	2.83802	0.535	0.148	CACNA1C,CACNA1I,CACNA1S,CACNA2D1,CACNA2D2,CACNA2D3,CACNB1,CACNB4,CACNG3,CAMK2D,CHP1,MAP3K14,MAP3K3,MAP3K6,MAP3K7,NFATC4,NFKB1,NFKBIB,PIK3C2B,PIK3CB,PLCG1,PPP3CB,VAV3
White Adipose Tissue Browning Pathway	AD_MIX	1.69711	2.80724	-2.065	0.147	ADCY4,BDNF,CACNA1I,CACNA1S,CACNA2D1,CACNA2D2,CACNA2D3,CACNB1,CACNB4,CACNG3,GUCY1B1,PPARGC1A,PRDM16,PRKAA1,PRKAA2,PRKACB,PRKG1,PRKG2,VGF	0.907559	1.6804	-2.111	0.0853	ADCY4,ADCY6,CACNA2D3,CACNB1,CACNB4,CACNG3,FGFR3,GUCY1B1,PPARA,PRKAA2,PRKACB	1.71667	2.77327	-2.236	0.155	ADCY4,BDNF,CACNA1C,CACNA1I,CACNA1S,CACNA2D1,CACNA2D2,CACNA2D3,CACNB1,CACNB4,CACNG3,GUCY1B1,LDHA,PLIN1,PRDM16,PRKAA1,PRKAA2,PRKACB,PRKG2,VGF
Actin Cytoskeleton Signaling	AD_MIX	1.97317	3.24963	-0.853	0.132	ARPC5L,CDC42,DIAPH2,DIAPH3,DOCK1,EZR,FGF1,FGF12,FGF14,FGF9,GSN,IQGAP1,ITGAL,ITGB5,MYH11,MYH14,MYH3,MYLK3,PAK1,PFN2,PIK3C2B,PIK3CB,PIP5K1B,ROCK1,SLC9A1,TLN1,TLN2,TTN,VAV3,WASF1	1.23399	2.43436	-1.886	0.0837	ARPC5L,DIAPH3,DOCK1,FGF9,FN1,IQGAP1,ITGA5,MYH11,MYH9,PAK1,PFN2,PIK3R5,PIK3R6,PIP5K1B,ROCK1,SLC9A1,TLN2,VAV3,WASF1	1.64635	2.6887	-1.279	0.132	ARPC4,ARPC5L,CDC42,DIAPH2,DIAPH3,DOCK1,FGF12,FGF13,FGF14,FGF9,FLNA,IQGAP1,ITGA5,ITGA9,ITGB3,MYH11,MYH14,MYH3,MYLK3,PAK1,PFN2,PIK3C2B,PIK3CB,PIP5K1B,ROCK1,SLC9A1,TIAM1,TLN2,VAV3,WASF1
Thrombin Signaling	AD_MIX	1.30812	2.25553	0	0.12	ADCY4,CAMK1G,CAMK2D,CAMK2G,CAMK4,CDC42,ELK1,FNBP1,GATA4,ITPR1,NOTUM,OPN1SW,PIK3C2B,PIK3CB,PLCB1,PLCD3,PLCE1,PLCG1,PLCL2,PRKCE,RHOC,RND2,RND3,ROCK1,RPS6KB1	0.937771	1.80835	-1.5	0.0769	ADCY4,ADCY6,CAMK1G,CAMK2D,CAMK4,EGFR,ITPR1,NFKB1,OPN1SW,PIK3R5,PIK3R6,PRKCD,PRKCG,RHOC,ROCK1,RPS6KB1	1.63373	2.66551	0	0.135	ADCY4,CAMK1G,CAMK2D,CAMK4,CDC42,EGFR,ELK1,FNBP1,GATA4,GNAL,GNG2,GNG3,ITPR1,NFKB1,NOTUM,OPN1SW,PIK3C2B,PIK3CB,PLCE1,PLCG1,PLCL2,PRKCD,PRKCE,PRKCG,PRKCZ,RHOC,RND2,ROCK1
Superpathway of Inositol Phosphate Compounds	AD_MIX	1.70433	2.82444	-0.6	0.131	ATP1A1,CDC25A,DUSP11,FIG4,INPP5F,INPPL1,ITPKB,MTMR6,MTMR7,PIK3C2B,PIK3CB,PIP5K1B,PLCB1,PLCD3,PLCE1,PLCG1,PPFIBP2,PPIP5K2,PPP1R16B,PPP2R5E,PTPN23,PTPRM,PTPRO,SYNJ1,TNS3,UBLCP1	1.03357	1.97705	-3	0.0804	ATP1A1,INPP5F,IPPK,MTMR6,MTMR7,OCRL,PIK3R5,PIK3R6,PIP5K1B,PPFIBP2,PPP2R5B,PPP2R5D,PTPRN,PTPRO,SYNJ1,TNS3	1.62733	2.64019	-1.569	0.136	ACP1,ATP1A1,CDC25B,DUSP11,FIG4,INPP5F,INPPL1,ITPKB,MTMR6,MTMR7,OCRL,PIK3C2B,PIK3CB,PIP4P2,PIP5K1B,PLCE1,PLCG1,PPFIA4,PPFIBP2,PPP1R16B,PPP2R5D,PPP2R5E,PTPRN,PTPRO,SYNJ1,TNS3,UBLCP1
Phagosome Formation	AD_MIX	1.32164	2.28772	N/A	0.135	CDC42,FNBP1,ITGAL,ITGAM,ITGB5,MRC1,NOTUM,PIK3C2B,PIK3CB,PLCB1,PLCD3,PLCE1,PLCG1,PLCL2,PRKCE,RHOC,RND2,RND3	0.705513	1.25549	N/A	0.0752	CR2,FN1,ITGA5,ITGAM,ITGAX,PIK3R5,PIK3R6,PRKCD,PRKCG,RHOC	1.62289	2.61202	N/A	0.15	CDC42,FNBP1,ITGA5,ITGA9,ITGAM,ITGB3,MARCO,MRC1,NOTUM,PIK3C2B,PIK3CB,PLCE1,PLCG1,PLCL2,PRKCD,PRKCE,PRKCG,PRKCZ,RHOC,RND2
Melatonin Signaling	AD_MIX	1.74369	2.88449	-0.277	0.181	CAMK2D,CAMK2G,CAMK4,MAP2K5,NOTUM,OPN1SW,PLCB1,PLCD3,PLCE1,PLCG1,PLCL2,PRKACB,PRKCE	0.631657	1.07881	-1.633	0.0833	CAMK2D,CAMK4,OPN1SW,PRKACB,PRKCD,PRKCG	1.58783	2.56667	-1.387	0.181	CAMK2D,CAMK4,MAP2K5,NOTUM,OPN1SW,PLCE1,PLCG1,PLCL2,PRKACB,PRKCD,PRKCE,PRKCG,PRKCZ
GPCR-Mediated Integration of Enteroendocrine Signaling Exemplified by an L Cell	AD_MIX	2.02944	3.33759	-1.069	0.192	ADCY4,ADCYAP1,GIPR,GLP2R,ITPR1,NOTUM,OPN1SW,PLCB1,PLCD3,PLCE1,PLCG1,PLCL2,PRKACB,SST	1.00249	1.93149	-1.414	0.11	ADCY4,ADCY6,ADCYAP1,GLP2R,ITPR1,OPN1SW,PRKACB,SST	1.56079	2.51206	-0.832	0.178	ADCY4,ADCYAP1,CHRM2,GIPR,GLP2R,ITPR1,NOTUM,OPN1SW,PLCE1,PLCG1,PLCL2,PRKACB,SST
Insulin Secretion Signaling Pathway	AD_MIX	2.73528	4.40968	-1.183	0.143	ABCC8,ADCY4,CACNA1S,CAMK2D,CAMK2G,CRTC2,EIF2A,EIF2B1,FYN,GIPR,INSR,ITPR1,JAK1,JAK3,NOTUM,NSF,PCSK1,PIK3C2B,PIK3CB,PLCB1,PLCD3,PLCE1,PLCG1,PLCL2,PRKACB,PRKCE,RPS6KB1,RYR3,SEC61A2,SEC61G,SNAP25,SPCS1,STAT1,STAT4,YES1	1.23399	2.42981	-2.236	0.082	ADCY4,ADCY6,CAMK2D,CRTC2,GPAA1,INSR,ITPR1,NSF,PIK3R5,PIK3R6,PRKACB,PRKCD,PRKCG,RPS6KB1,RPS6KB2,SEC61A2,STAT1,STAT4,TYK2,YES1	1.55185	2.49192	-1.616	0.127	ADCY4,CACNA1C,CACNA1S,CAMK2D,CRTC2,EIF2A,EIF4A2,GIPR,ITPR1,JAK1,JAK3,NOTUM,NSF,PCSK1,PIK3C2B,PIK3CB,PLCE1,PLCG1,PLCL2,PRKACB,PRKCD,PRKCE,PRKCG,PRKCZ,RPS6KB2,RYR3,SEC61A2,SEC61G,SNAP25,SPCS1,STAT4
14-3-3-mediated Signaling	AD_MIX	1.45737	2.50338	0.775	0.142	ELK1,GFAP,MAP3K5,MAPK9,NOTUM,PIK3C2B,PIK3CB,PLCB1,PLCD3,PLCE1,PLCG1,PLCL2,PRKCE,SNCA,TUBA4A,TUBB2A,YAP1,YWHAB	0.35046	0.537132	-2.236	0.0551	MAPK9,PIK3R5,PIK3R6,PRKCD,PRKCG,TUBA4A,TUBB2A	1.55185	2.48435	0	0.15	ELK1,GFAP,GSK3B,MAPK9,NOTUM,PIK3C2B,PIK3CB,PLCE1,PLCG1,PLCL2,PRKCD,PRKCE,PRKCG,PRKCZ,SNCA,TUBA4A,TUBB2A,YAP1,YWHAB
ERK/MAPK Signaling	AD_MIX	1.42223	2.41993	-0.655	0.124	DOCK1,DUSP6,ELF2,ELK1,ETS2,FYN,HSPB1,HSPB3,ITGAL,ITGB5,PAK1,PIK3C2B,PIK3CB,PLA2G4A,PLCG1,PPP2R1B,PPP2R5E,PRKACB,PRKCE,PTK2B,STAT1,TLN1,TLN2,VRK2,YWHAB	0.73397	1.31797	-1.069	0.0693	DOCK1,ITGA5,PAK1,PIK3R5,PIK3R6,PLA2G5,PPP2R5B,PPP2R5D,PRKACB,PRKCD,PRKCG,STAT1,TLN2,VRK2	1.39619	2.2552	-0.426	0.129	DOCK1,DUSP6,ELK1,ETS2,HSPB3,ITGA5,ITGA9,ITGB3,PAK1,PIK3C2B,PIK3CB,PLA2G4A,PLA2G5,PLCG1,PPM1J,PPP2R1A,PPP2R1B,PPP2R5D,PPP2R5E,PRKACB,PRKCD,PRKCE,PRKCG,RAPGEF3,TLN2,YWHAB
B Cell Receptor Signaling	AD_MIX	1.74369	2.91221	0.2	0.134	ABL1,CAMK2D,CAMK2G,CAMK4,CDC42,EGR1,ELK1,GAB1,GAB2,INPP5F,INPPL1,MAP3K14,MAP3K3,MAP3K5,MAP3K7,MAPK9,NFATC4,NFKBIB,PIK3C2B,PIK3CB,PPP3CB,PTK2B,RPS6KB1,SYNJ1,VAV3	1.13531	2.24758	-0.5	0.086	CAMK2D,CAMK4,CARD10,EGR1,INPP5F,MAP3K6,MAPK9,NFKB1,OCRL,PIK3R5,PIK3R6,PPP3CB,RPS6KB1,RPS6KB2,SYNJ1,VAV3	1.30591	2.1377	0.626	0.129	CAMK2D,CAMK4,CDC42,EGR1,ELK1,GSK3B,INPP5F,INPPL1,MAP3K14,MAP3K3,MAP3K6,MAP3K7,MAPK9,NFATC4,NFKB1,NFKBIB,OCRL,PAX5,PIK3C2B,PIK3CB,PPP3CB,RPS6KB2,SYNJ1,VAV3
Adrenomedullin signaling pathway	AD	1.74369	2.88817	-1.46	0.132	ADCY4,CAMK4,ELK1,GAD1,GUCY1B1,IL1B,ITPR1,KCNN2,KCNN3,MAP2K5,MAPK6,MAPK9,MYLK3,NOTUM,PIK3C2B,PIK3CB,PLCB1,PLCD3,PLCE1,PLCG1,PLCL2,PRKACB,PRKG1,PRKG2,PTK2B,TTN	0.907559	1.69145	-3.051	0.0761	ADCY4,ADCY6,CAMK4,CTH,GAD1,GUCY1B1,GUCY2D,IL1B,ITPR1,KCNN2,MAPK9,NFKB1,PIK3R5,PIK3R6,PRKACB	1.28852	2.11318	-1.279	0.127	ADCY4,CAMK4,CTH,ELK1,GAD1,GSK3B,GUCY1B1,ITPR1,KCNN2,KCNN3,KCNQ2,MAP2K5,MAPK6,MAPK9,MYLK3,NFKB1,NOS3,NOTUM,PIK3C2B,PIK3CB,PLCE1,PLCG1,PLCL2,PRKACB,PRKG2
PPARα/RXRα Activation	AD	2.06362	3.44318	-1.606	0.141	ABCA1,ADCY4,CAND1,GK,GOT2,IL1B,IL1RAP,IL1RL2,INSR,ITGB5,LPL,MAP3K14,MAP3K7,MAP4K4,NFKBIB,NOTUM,PLCB1,PLCD3,PLCE1,PLCG1,PLCL2,PPARGC1A,PRKAA1,PRKAA2,PRKACB,TGFB2,TGFB3	0.937771	1.80084	-0.258	0.0785	ACVR1,ACVR2A,ADCY4,ADCY6,GK,GOT2,IL1B,IL1RL2,INSR,MAP4K4,NFKB1,PPARA,PRKAA2,PRKACB,TGFB3	1.21474	1.99973	0	0.126	ABCA1,ACVR2A,ADCY4,ADIPOR1,BMPR2,CAND1,CD36,CLOCK,GK,GOT2,IL1RAP,IL1RL2,LPL,MAP3K14,MAP3K7,NFKB1,NFKBIB,NOTUM,PLCE1,PLCG1,PLCL2,PRKAA1,PRKAA2,PRKACB
Integrin Signaling	AD	2.03601	3.37462	2.117	0.136	ABL1,ARPC5L,CAPN2,CAPN9,CDC42,DOCK1,FNBP1,FYN,GSN,ITGA10,ITGA7,ITGAL,ITGAM,ITGB5,MYLK3,PAK1,PFN2,PIK3C2B,PIK3CB,PLCG1,RHOC,RND2,RND3,ROCK1,TLN1,TLN2,TNK2,TSPAN4,TTN	0.548593	0.927266	0.277	0.061	ARPC5L,DOCK1,ITGA10,ITGA5,ITGAM,ITGAX,PAK1,PFN2,PIK3R5,PIK3R6,RHOC,ROCK1,TLN2	1.21023	1.96371	1.569	0.122	ARPC4,ARPC5L,CAPN2,CAPN9,CDC42,DOCK1,FNBP1,GSK3B,ITGA10,ITGA2B,ITGA5,ITGA7,ITGA9,ITGAM,ITGB3,MYLK3,PAK1,PFN2,PIK3C2B,PIK3CB,PLCG1,RHOC,RND2,ROCK1,TLN2,TNK2
PI3K Signaling in B Lymphocytes	AD	1.42983	2.46741	0.688	0.138	ABL1,ATF3,CAMK2D,CAMK2G,CAMK4,ELK1,FYN,ITPR1,NFATC4,NFKBIB,NOTUM,PIK3CB,PLCB1,PLCD3,PLCE1,PLCG1,PLCL2,PPP3CB,VAV3	0.530332	0.884826	-0.707	0.0652	ATF3,CAMK2D,CAMK4,CARD10,CR2,ITPR1,NFKB1,PPP3CB,VAV3	0.870762	1.49506	-0.243	0.123	ATF3,CAMK2D,CAMK4,CHP1,ELK1,ITPR1,NFATC4,NFKB1,NFKBIB,NOTUM,PIK3CB,PLCE1,PLCG1,PLCL2,PPP3CB,PRKCZ,VAV3
Death Receptor Signaling	AD	1.35171	2.34187	0	0.152	ACIN1,CASP7,CRADD,GAS2,HSPB1,HSPB3,MAP3K14,MAP3K5,MAP4K4,NFKBIB,PARP2,ROCK1,TBK1,TNFRSF21	0.296292	0.458028	0.447	0.0543	CASP7,MAP4K4,NFKB1,ROCK1,TNFRSF21	0.779681	1.34904	0	0.13	ACIN1,CASP7,CRADD,HSPB3,MAP3K14,NFKB1,NFKBIB,PARP10,PARP8,ROCK1,TBK1,TNFRSF21
Sphingosine-1-phosphate Signaling	AD	1.74369	2.90784	0.728	0.154	ADCY4,CASP7,CDC42,FNBP1,NOTUM,OPN1SW,PIK3C2B,PIK3CB,PLCB1,PLCD3,PLCE1,PLCG1,PLCL2,PTK2B,RHOC,RND2,RND3,SMPD2	0.406011	0.646656	-0.378	0.0598	ADCY4,ADCY6,CASP7,OPN1SW,PIK3R5,PIK3R6,RHOC	0.701146	1.22824	1.387	0.12	ADCY4,CASP7,CDC42,FNBP1,NOTUM,OPN1SW,PIK3C2B,PIK3CB,PLCE1,PLCG1,PLCL2,RHOC,RND2,SMPD2
Semaphorin Neuronal Repulsive Signaling Pathway	AD	1.424	2.4322	1.147	0.137	CD44,DPYSL3,FYN,GUCY1B1,ITGAL,ITGB5,MAP2K5,PAK1,PIK3C2B,PIK3CB,PLCG1,PLXNA3,PLXNB1,PRKACB,PRKG1,PRKG2,ROCK1,SEMA5A,SEMA6B	0.655312	1.15247	1.265	0.0719	DPYSL5,GUCY1B1,ITGA5,PAK1,PIK3R5,PIK3R6,PRKACB,ROCK1,SEMA5A,VCAN	0.6955	1.2117	0.5	0.115	GSK3B,GUCY1B1,ITGA5,ITGA9,ITGB3,MAP2K5,PAK1,PIK3C2B,PIK3CB,PLCG1,PLXNB1,PRKACB,PRKG2,ROCK1,SEMA5A,SEMA6B
RhoA Signaling	AD	1.32164	2.28283	-1	0.138	ANLN,ARHGAP6,ARPC5L,EZR,IGF1,LPAR1,MYLK3,NEDD4,NGEF,PFN2,PIP5K1B,PTK2B,RND3,ROCK1,SEPTIN6,TTN,WASF1	0.798018	1.44789	-1.265	0.0813	ARHGAP4,ARPC5L,LPAR1,NEDD4,NGEF,PFN2,PIP5K1B,ROCK1,SEPTIN6,WASF1	0.634921	1.08523	-1.941	0.114	ANLN,ARHGAP4,ARHGAP6,ARPC4,ARPC5L,IGF1,MYLK3,NEDD4,NGEF,PFN2,PIP5K1B,ROCK1,SEPTIN6,WASF1
Semaphorin Signaling in Neurons	AD	1.51425	2.57764	N/A	0.183	CDC42,DPYSL3,FNBP1,FYN,MET,PAK1,PLXNB1,RHOC,RND2,RND3,ROCK1	0.559753	0.963274	N/A	0.0833	DPYSL5,MET,PAK1,RHOC,ROCK1	0.634921	1.08648	N/A	0.133	CDC42,FNBP1,MET,PAK1,PLXNB1,RHOC,RND2,ROCK1
IL-8 Signaling	VaD_MIX	0.768294	1.39803	0	0.105	ANGPT1,CDC42,CDH1,FNBP1,IQGAP1,ITGAM,MAP4K4,MAPK9,NFKBIB,OPN1SW,PIK3C2B,PIK3CB,PRKCE,PTGS2,PTK2B,RHOC,RND2,RND3,ROCK1,RPS6KB1,TEK	1.49765	3.06585	-0.243	0.095	CDH1,CR2,EGFR,IQGAP1,ITGAM,ITGAX,MAP4K4,MAPK9,NFKB1,NOX3,OPN1SW,PIK3R5,PIK3R6,PRKCD,PRKCG,PTGS2,RHOC,ROCK1,RPS6KB1	1.62289	2.60892	0	0.135	ARRB2,CDC42,CDH1,EGFR,FNBP1,GNG2,GNG3,GPLD1,IQGAP1,ITGAM,ITGB3,MAPK9,NFKB1,NFKBIB,NOX3,OPN1SW,PIK3C2B,PIK3CB,PRKCD,PRKCE,PRKCG,PRKCZ,PTGS2,RHOC,RND2,ROCK1,TEK
Phagosome Maturation	VaD_MIX	0.642746	1.206	N/A	0.106	ATP6V1A,ATP6V1B2,ATP6V1C1,ATP6V1D,ATP6V1E1,ATP6V1H,CTSK,DYNC1I1,DYNC1LI1,DYNC1LI2,NSF,SNAP25,TUBA4A,TUBB2A,TUBG2,VPS33A	1.37637	2.72878	N/A	0.0993	ATP6V0A2,ATP6V1A,ATP6V1B2,ATP6V1E1,ATP6V1H,CTSB,DYNC1I1,GPAA1,HLA-F,NOX3,NSF,TUBA4A,TUBB2A,TUBG2,VPS33B	1.42522	2.30291	N/A	0.139	ATP6V0A1,ATP6V1A,ATP6V1B2,ATP6V1C1,ATP6V1D,ATP6V1E1,ATP6V1F,ATP6V1H,CANX,CTSB,CTSK,CTSO,DYNC1I1,DYNC1LI1,NOX3,NSF,SNAP25,TUBA4A,TUBB2A,VPS33A,VPS33B
Cell Cycle Control of Chromosomal Replication	VaD	1.01536	1.82943	-1	0.161	CDC6,CDC7,CDK18,DNA2,MCM4,MCM6,MCM7,ORC3,ORC5	1.64627	3.28142	-1.667	0.161	CDC6,CDC7,CDK20,DNA2,MCM4,MCM5,MCM7,ORC5,TOP2A	0.972723	1.61963	-1	0.161	CDC6,CDK18,CDK20,DNA2,MCM4,MCM6,MCM7,ORC4,ORC5
PTEN Signaling	VaD	0.249942	0.454841	-0.333	0.0809	CDC42,FOXO4,INPP5F,INPPL1,INSR,ITGAL,ITGB5,PIK3CB,PREX2,RPS6KB1,SYNJ1	1.37637	2.72867	-1.604	0.103	EGFR,FGFR3,FOXO4,INPP5F,INSR,ITGA5,MAGI3,NFKB1,OCRL,PIK3R5,PREX2,RPS6KB1,RPS6KB2,SYNJ1	0.740221	1.28168	0	0.118	BMPR2,CDC42,EGFR,GSK3B,INPP5F,INPPL1,ITGA5,ITGA9,ITGB3,MAGI3,NFKB1,OCRL,PIK3CB,PRKCZ,RPS6KB2,SYNJ1
AMPK Signaling	VaD	0.630311	1.14366	-1.941	0.0981	ACACB,ACTL6B,AK7,CHRNE,CRTC2,FOXO4,HMGCR,INSR,MAP3K7,PFKFB2,PHF10,PIK3C2B,PIK3CB,PPARGC1A,PPP2R1B,PPP2R5E,PRKAA1,PRKAA2,PRKACB,RPS6KB1,SMARCC1	1.37637	2.72071	-0.302	0.0888	ACTL6B,AK7,CHRNE,CRTC2,FOXO4,HMGCR,INSR,KAT2B,PFKFB2,PHF10,PIK3R5,PIK3R6,PPP2R5B,PPP2R5D,PRKAA2,PRKACB,RPS6KB1,SMARCC1,SMARCD1	0.506294	0.872283	-0.535	0.0981	AK7,CHRM2,CHRNE,CRTC2,EEF2,HMGCR,MAP3K7,NOS3,PHF10,PIK3C2B,PIK3CB,PPM1J,PPP2R1A,PPP2R1B,PPP2R5D,PPP2R5E,PRKAA1,PRKAA2,PRKACB,RAB11A,SMARCD1
Hepatic Fibrosis / Hepatic Stellate Cell Activation	VaD	0.932734	1.69955	N/A	0.113	COL12A1,COL18A1,COL21A1,COL24A1,COL27A1,COL5A2,COL6A1,ECE1,FGF1,IGF1,IGFBP5,IL1B,IL1RAP,IL1RL2,MET,MYH11,MYH14,MYH3,STAT1,TGFB2,TGFB3	1.78201	3.45495	N/A	0.102	COL12A1,COL19A1,COL21A1,COL24A1,COL27A1,COL6A1,COL9A1,COL9A3,ECE1,EGFR,FN1,IL1B,IL1RL2,MET,MYH11,MYH9,NFKB1,STAT1,TGFB3	0.296447	0.474036	N/A	0.086	COL12A1,COL18A1,COL21A1,COL27A1,COL6A1,COL9A1,EGFR,IGF1,IGFBP5,IL1RAP,IL1RL2,MET,MYH11,MYH14,MYH3,NFKB1
Role of BRCA1 in DNA Damage Response	VaD	0.529916	0.980303	0	0.113	ACTL6B,BRIP1,FANCB,FANCM,MLH1,PHF10,RFC3,SMARCC1,STAT1	1.37637	2.7102	1	0.125	ACTL6B,BRCA1,BRIP1,FANCB,PHF10,RBL2,RFC3,SMARCC1,SMARCD1,STAT1	0	0	N/A	0.0625	ATRIP,BRCA1,BRIP1,PHF10,SMARCD1
Protein Ubiquitination Pathway	MIX	0.546802	1.00153	N/A	0.0916	CUL2,DNAJC10,DNAJC17,DNAJC18,DNAJC27,FBXW7,HSPA13,HSPA14,HSPB1,HSPB3,NEDD4,PSMA1,PSMA5,PSMD2,SASS6,UBE2B,UBE2E2,UBE2T,UBR1,UCHL5,USP13,USP14,USP15,USP31,USP37	0.367429	0.575254	N/A	0.0513	BRCA1,DNAJC11,HLA-F,HSPE1,NEDD4,NEDD4L,PSMA5,PSMD2,SASS6,UBE2T,USP13,USP25,USP31,USP36	3.66339	5.42756	N/A	0.158	ANAPC1,BAG1,BRCA1,CUL2,DNAJC10,DNAJC12,DNAJC17,DNAJC19,DNAJC27,FBXW7,HSPA13,HSPA14,HSPB3,HSPE1,NEDD4,NEDD4L,PAN2,PSMA1,PSMA4,PSMA5,PSMB3,PSMC3,PSMD10,PSMD14,PSMD2,PSMD5,PSMD8,SASS6,UBE2B,UBE2D3,UBE2E2,UBE2N,UBE2T,UCHL5,USP13,USP14,USP25,USP31,USP33,USP36,USP37,USP40,USP9Y
G Beta Gamma Signaling	MIX	0.747069	1.34532	-1.069	0.115	CACNA1I,CACNA1S,CACNA2D1,CACNA2D2,CACNA2D3,CACNB1,CACNB4,CACNG3,CDC42,DNM2,PAK1,PLCG1,PRKACB,PRKCE	0.646492	1.13293	-2.333	0.0738	CACNA2D3,CACNB1,CACNB4,CACNG3,EGFR,PAK1,PRKACB,PRKCD,PRKCG	2.51413	3.93588	-1.706	0.18	CACNA1C,CACNA1I,CACNA1S,CACNA2D1,CACNA2D2,CACNA2D3,CACNB1,CACNB4,CACNG3,CDC42,DNM2,EGFR,GNAL,GNG2,GNG3,PAK1,PLCG1,PRKACB,PRKCD,PRKCE,PRKCG,PRKCZ
fMLP Signaling in Neutrophils	MIX	0.649153	1.21522	-1.941	0.112	ARPC5L,CAMK4,CDC42,ELK1,ITPR1,NFATC4,NFKBIB,OPN1SW,PIK3C2B,PIK3CB,PLCB1,PPP3CB,PRKCE	1.04467	1.99798	-2.714	0.0948	ARPC5L,CAMK4,ITPR1,NFKB1,NOX3,OPN1SW,PIK3R5,PIK3R6,PPP3CB,PRKCD,PRKCG	2.44354	3.80978	-2.683	0.181	ARPC4,ARPC5L,CAMK4,CDC42,CHP1,ELK1,GNG2,GNG3,ITPR1,NFATC4,NFKB1,NFKBIB,NOX3,OPN1SW,PIK3C2B,PIK3CB,PPP3CB,PRKCD,PRKCE,PRKCG,PRKCZ
Sirtuin Signaling Pathway	MIX	0.796662	1.47106	1.633	0.0997	ABCA1,ACLY,ACSS2,ATG2B,ATP5F1B,CDH1,CPS1,CRTC2,DUSP6,FOXO4,GLS,GOT2,MAPK6,NDUFA5,NDUFAB1,NDUFAF1,NDUFB5,NDUFS2,NDUFS4,NEDD4,PDK1,PPARGC1A,PRKAA1,PRKAA2,TIMM17A,TOMM20,TUBA4A,VDAC2,VDAC3	0.476263	0.765768	0.577	0.055	ACSS2,BECN1,CDH1,CRTC2,FOXO4,GOT2,NDUFA5,NEDD4,NFKB1,PDK1,PPARA,PRKAA2,TIMM17A,TOMM20,TUBA4A,VDAC2	2.40604	3.73885	1.859	0.137	ABCA1,ACLY,ACSS2,ATG2B,ATP5F1B,ATP5PF,BECN1,CDH1,CLOCK,CRTC2,DUSP6,GADD45G,GLS,GOT2,GSK3B,LDHA,MAPK6,NDUFA5,NDUFAB1,NDUFAF1,NDUFB1,NDUFB3,NDUFB4,NDUFB5,NDUFB6,NDUFS4,NDUFS5,NEDD4,NFKB1,NOS3,PDK1,PGAM1,PRKAA1,PRKAA2,PRKDC,TIMM17A,TOMM20,TUBA4A,VDAC2,VDAC3
Huntington's Disease Signaling	MIX	1.16787	2.08261	-1.155	0.114	ATP5F1B,BDNF,CAPN2,CAPN9,CASP7,CLTCL1,DNM1,DNM1L,DNM2,DNM3,GLS,GRIN2B,HDAC1,HIP1,HSPA14,IGF1,ITPR1,MAPK9,NSF,PENK,PIK3C2B,PIK3CB,PLCB1,PRKCE,RPH3A,SNAP25,SNCA	0.635185	1.10546	-1.414	0.0633	CASP7,CLTCL1,DNM1,EGFR,GPAA1,GRIN2B,ITPR1,MAPK9,NSF,PENK,PIK3R5,PIK3R6,POLR2A,PRKCD,PRKCG	2.0794	3.29354	-1.5	0.139	ATP5F1B,ATP5PF,BDNF,CAPN2,CAPN9,CASP7,CLTCL1,DNM1,DNM1L,DNM2,EGFR,GLS,GNG2,GNG3,GRIN2B,HDAC10,HDAC9,HIP1,HSPA14,IGF1,ITPR1,MAPK9,NSF,PENK,PIK3C2B,PIK3CB,PRKCD,PRKCE,PRKCG,PRKCZ,RPH3A,SNAP25,SNCA
Superpathway of Citrulline Metabolism	MIX	0.971854	1.76165	-1	0.267	CPS1,GLS,GLS2,OAT	0.23173	0.321777	N/A	0.0667	GLS2	2.0794	3.28728	-1.633	0.4	ALDH18A1,ASS1,GLS,GLS2,NOS3,OAT
Mitochondrial Dysfunction	MIX	1.16787	2.08473	N/A	0.123	AIFM1,APH1A,ATP5F1B,ATP5PD,ATPAF1,ATPAF2,COX6C,COX7A1,MAOB,MAPK9,NDUFA5,NDUFAB1,NDUFAF1,NDUFB5,NDUFS2,NDUFS4,SNCA,TRAK1,UQCRH,VDAC2,VDAC3	0	0	N/A	0.0351	AIFM1,ATPAF2,MAPK9,NDUFA5,UQCRH,VDAC2	2.0794	3.29358	N/A	0.152	AIFM1,ATP5F1B,ATP5PD,ATP5PF,ATPAF1,COX5B,COX6C,COX7A1,COX7A2L,LRRK2,MAPK9,NDUFA5,NDUFAB1,NDUFAF1,NDUFB1,NDUFB3,NDUFB4,NDUFB5,NDUFB6,NDUFS4,NDUFS5,SNCA,TRAK1,UQCRH,VDAC2,VDAC3
Androgen Signaling	MIX	0.438113	0.811485	-1.508	0.0956	CACNA1I,CACNA1S,CACNA2D1,CACNA2D2,CACNA2D3,CACNB1,CACNB4,CACNG3,CAMK4,GTF2H5,PRKACB,PRKCE,TAF2	0.97908	1.89634	-2.53	0.0882	CACNA2D3,CACNB1,CACNB4,CACNG3,CAMK4,GTF2H5,KAT2B,NFKB1,POLR2A,PRKACB,PRKCD,PRKCG	2.0499	3.24587	-2	0.162	CACNA1C,CACNA1I,CACNA1S,CACNA2D1,CACNA2D2,CACNA2D3,CACNB1,CACNB4,CACNG3,CAMK4,GNAL,GNG2,GNG3,GTF2H1,GTF2H5,NFKB1,PRKACB,PRKCD,PRKCE,PRKCG,PRKCZ,TAF2
nNOS Signaling in Neurons	MIX	0.763898	1.36519	-2	0.149	CAMK4,CAPN2,CAPN9,GRIN2A,GRIN2B,PPP3CB,PRKCE	0.963249	1.86313	-2	0.128	CAMK4,GRIN2A,GRIN2B,PPP3CB,PRKCD,PRKCG	2.02081	3.2052	-2.236	0.234	CAMK4,CAPN2,CAPN9,CHP1,GRIN2A,GRIN2B,PPP3CB,PRKCD,PRKCE,PRKCG,PRKCZ
Superpathway of Cholesterol Biosynthesis	MIX	0.466387	0.852614	-2	0.138	HMGCR,IDI1,MSMO1,SQLE	0.548593	0.91337	N/A	0.103	ACAT2,HMGCR,HMGCS1	1.83435	2.96505	-2.121	0.276	ACAT2,HMGCR,HMGCS1,IDI1,LSS,MSMO1,SC5D,SQLE
Oxidative Phosphorylation	MIX	0.614251	1.11016	-2.887	0.11	ATP5F1B,ATP5PD,ATPAF1,ATPAF2,COX6C,COX7A1,NDUFA5,NDUFAB1,NDUFB5,NDUFS2,NDUFS4,UQCRH	0	0	N/A	0.0275	ATPAF2,NDUFA5,UQCRH	1.76498	2.8664	-4.243	0.165	ATP5F1B,ATP5PD,ATP5PF,ATPAF1,COX5B,COX6C,COX7A1,COX7A2L,NDUFA5,NDUFAB1,NDUFB1,NDUFB3,NDUFB4,NDUFB5,NDUFB6,NDUFS4,NDUFS5,UQCRH
Clathrin-mediated Endocytosis Signaling	MIX	0.847266	1.5424	N/A	0.109	ARPC5L,CDC42,CLTCL1,DNM1,DNM1L,DNM2,DNM3,FGF1,FGF12,FGF14,FGF9,HIP1,HIP1R,IGF1,ITGB5,MET,PIK3C2B,PIK3CB,PPP3CB,SYNJ1,TFRC	0.657417	1.17862	N/A	0.0674	APOC1,ARPC5L,CLTCL1,DNM1,FGF9,ITGA5,MET,PIK3R5,PIK3R6,PPP3CB,RBP4,SYNJ1,TFRC	1.752	2.83493	N/A	0.14	ARPC4,ARPC5L,ARRB2,CDC42,CHP1,CLTCL1,DNM1,DNM1L,DNM2,FGF12,FGF13,FGF14,FGF9,HIP1,HIP1R,IGF1,ITGA5,ITGB3,MET,PIK3C2B,PIK3CB,PPP3CB,RAB11A,RBP4,SH3KBP1,SYNJ1,TFRC
Nur77 Signaling in T Lymphocytes	MIX	0.39082	0.710217	-1.89	0.103	CAMK4,HDAC1,MAP2K5,MAP3K3,PDK1,PPP3CB,PRKCE	0.655312	1.17355	-1.633	0.0882	CAMK4,NR4A1,PDK1,PPP3CB,PRKCD,PRKCG	1.72447	2.79845	-1.941	0.191	CAMK4,CHP1,HDAC9,MAP2K5,MAP3K3,NR4A1,PDK1,PPP3CB,PRKCD,PRKCE,PRKCG,PRKCZ,RPS6KA3
p70S6K Signaling	MIX	0.78406	1.45108	-0.832	0.116	JAK1,NOTUM,OPN1SW,PIK3C2B,PIK3CB,PLCB1,PLCD3,PLCE1,PLCG1,PLCL2,PPP2R1B,PPP2R5E,PRKCE,RPS6KB1,YWHAB	0.585951	1.01698	-1	0.0698	EGFR,OPN1SW,PIK3R5,PIK3R6,PPP2R5B,PPP2R5D,PRKCD,PRKCG,RPS6KB1	1.71667	2.77327	-0.943	0.155	EEF2,EGFR,JAK1,NOTUM,OPN1SW,PIK3C2B,PIK3CB,PLCE1,PLCG1,PLCL2,PPM1J,PPP2R1A,PPP2R1B,PPP2R5D,PPP2R5E,PRKCD,PRKCE,PRKCG,PRKCZ,YWHAB
Production of Nitric Oxide and Reactive Oxygen Species in Macrophages	MIX	0.764789	1.38423	0	0.106	CDC42,FNBP1,JAK1,JAK3,MAP3K14,MAP3K3,MAP3K5,MAP3K7,MAPK9,NFKBIB,PIK3C2B,PIK3CB,PLCG1,PPP2R1B,PPP2R5E,PRKCE,RHOC,RND2,RND3,STAT1	0.950525	1.83878	-0.775	0.0794	APOC1,MAP3K6,MAPK9,NFKB1,PIK3R5,PIK3R6,PPARA,PPP2R5B,PPP2R5D,PRKCD,PRKCG,RBP4,RHOC,STAT1,TYK2	1.62733	2.64799	-0.408	0.138	CDC42,FNBP1,JAK1,JAK3,MAP3K14,MAP3K3,MAP3K6,MAP3K7,MAPK9,NFKB1,NFKBIB,PIK3C2B,PIK3CB,PLCG1,PPM1J,PPP2R1A,PPP2R1B,PPP2R5D,PPP2R5E,PRKCD,PRKCE,PRKCG,PRKCZ,RBP4,RHOC,RND2
Nitric Oxide Signaling in the Cardiovascular System	MIX	0.764789	1.36915	-1.155	0.121	ATP2A2,CACNA1S,CAMK4,GUCY1B1,ITPR1,PIK3C2B,PIK3CB,PRKAA1,PRKACB,PRKCE,PRKG1,PRKG2	0.867556	1.61722	-2.333	0.0909	CAMK4,GUCY1B1,GUCY2D,ITPR1,PIK3R5,PIK3R6,PRKACB,PRKCD,PRKCG	1.56079	2.51346	-1.5	0.162	ATP2A2,CACNA1C,CACNA1S,CAMK4,GUCY1B1,ITPR1,NOS3,PIK3C2B,PIK3CB,PRKAA1,PRKACB,PRKCD,PRKCE,PRKCG,PRKCZ,PRKG2
Caveolar-mediated Endocytosis Signaling	MIX	0.630311	1.1748	N/A	0.123	ABL1,DNM2,FYN,INSR,ITGA10,ITGA7,ITGAL,ITGAM,ITGB5	0.804107	1.46541	N/A	0.0959	EGFR,HLA-F,INSR,ITGA10,ITGA5,ITGAM,ITGAX	1.56079	2.51206	N/A	0.178	COPB1,COPZ1,DNM2,EGFR,FLNA,FLOT2,ITGA10,ITGA2B,ITGA5,ITGA7,ITGA9,ITGAM,ITGB3
Senescence Pathway	MIX	0.744773	1.33699	0.192	0.0982	ATF3,CACNA1S,CAMK4,CAPN2,CAPN9,CCNB1,CDC25A,ELF2,ETS2,FOXO4,GATA4,HIPK2,MAP2K5,MAP3K7,MAPK6,MAPKAPK2,NFATC4,PDK1,PDK3,PIK3C2B,PIK3CB,PPP2R1B,PPP2R5E,PPP3CB,TBK1,TGFB2,TGFB3	0.759576	1.35005	-0.943	0.0655	ACVR1,ACVR2A,ATF3,CAMK4,CCNB1,FOXO4,HIPK2,ITSN2,KAT2B,NFKB1,PDK1,PIK3R5,PIK3R6,PPP2R5B,PPP2R5D,PPP3CB,RBL2,TGFB3	1.55185	2.48351	-1.567	0.124	ACVR2A,ANAPC1,ASXL1,ATF3,BMPR2,CACNA1C,CACNA1S,CAMK4,CAPN2,CAPN9,CCNB1,CDC25B,CHP1,ETS2,GADD45G,GATA4,HIPK2,MAP2K5,MAP3K7,MAPK6,NFATC4,NFKB1,PDK1,PDK3,PIK3C2B,PIK3CB,PPM1J,PPP2R1A,PPP2R1B,PPP2R5D,PPP2R5E,PPP3CB,PRKCZ,TBK1
3-phosphoinositide Degradation	MIX	1.03985	1.90134	-0.943	0.122	ATP1A1,CDC25A,DUSP11,FIG4,INPP4A,INPP5F,INPPL1,MTMR3,MTMR6,MTMR7,PPFIBP2,PPP1R16B,PPP2R5E,PTPN23,PTPRM,PTPRO,SYNJ1,TNS3,UBLCP1	0.937771	1.81869	-2.496	0.0833	ATP1A1,INPP4A,INPP5F,MTMR6,MTMR7,OCRL,PPFIBP2,PPP2R5B,PPP2R5D,PTPRN,PTPRO,SYNJ1,TNS3	1.54106	2.46014	-2.4	0.141	ACP1,ATP1A1,CDC25B,DUSP11,FIG4,INPP4A,INPP5F,INPPL1,MTMR6,MTMR7,OCRL,PIP4P2,PPFIA4,PPFIBP2,PPP1R16B,PPP2R5D,PPP2R5E,PTPRN,PTPRO,SYNJ1,TNS3,UBLCP1
PI3K/AKT Signaling	MIX	0.552644	1.01843	-1.732	0.0973	GAB1,GAB2,IL1RL2,INPP5F,INPPL1,ITGAL,ITGB5,JAK1,JAK3,MAP3K5,NFKBIB,PIK3CB,PPP2R1B,PPP2R5E,PTGS2,RPS6KB1,SYNJ1,YWHAB	0.724284	1.2956	1.508	0.0703	IL1RL2,IL6ST,INPP5F,ITGA5,NFKB1,OCRL,PPP2R5B,PPP2R5D,PTGS2,RPS6KB1,RPS6KB2,SYNJ1,TYK2	1.54106	2.46426	0.229	0.135	GSK3B,IL12RB2,IL1RL2,IL2RB,INPP5F,INPPL1,ITGA5,ITGA9,ITGB3,JAK1,JAK3,NFKB1,NFKBIB,NOS3,OCRL,PIK3CB,PPM1J,PPP2R1A,PPP2R1B,PPP2R5D,PPP2R5E,PTGS2,RPS6KB2,SYNJ1,YWHAB
Calcium-induced T Lymphocyte Apoptosis	MIX	0.773698	1.40816	-1.414	0.136	ATP2A2,CAMK4,CAPN2,HDAC1,HLA-DOB,ITPR1,PLCG1,PPP3CB,PRKCE	0.683245	1.22439	-1.633	0.0909	CAMK4,ITPR1,NR4A1,PPP3CB,PRKCD,PRKCG	1.52908	2.43593	-1.732	0.182	ATP2A2,CAMK4,CAPN2,CHP1,ITPR1,NR4A1,PLCG1,PPP3CB,PRKCD,PRKCE,PRKCG,PRKCZ
LPS-stimulated MAPK Signaling	MIX	0.847266	1.53639	-0.632	0.133	CDC42,ELK1,MAP3K14,MAP3K5,MAP3K7,MAPK9,NFKBIB,PAK1,PIK3C2B,PIK3CB,PRKCE	0.67481	1.21305	-1.89	0.0843	MAPK9,NFKB1,PAK1,PIK3R5,PIK3R6,PRKCD,PRKCG	1.52908	2.43823	-1.069	0.169	CDC42,ELK1,MAP3K14,MAP3K7,MAPK9,NFKB1,NFKBIB,PAK1,PIK3C2B,PIK3CB,PRKCD,PRKCE,PRKCG,PRKCZ
D-myo-inositol-5-phosphate Metabolism	MIX	1.2551	2.18261	-0.688	0.127	ATP1A1,CDC25A,DUSP11,FIG4,INPP5F,MTMR6,MTMR7,PLCB1,PLCD3,PLCE1,PLCG1,PPFIBP2,PPP1R16B,PPP2R5E,PTPN23,PTPRM,PTPRO,SYNJ1,TNS3,UBLCP1	0.804107	1.46153	-2.309	0.0764	ATP1A1,INPP5F,MTMR6,MTMR7,OCRL,PPFIBP2,PPP2R5B,PPP2R5D,PTPRN,PTPRO,SYNJ1,TNS3	1.52513	2.42598	-1.964	0.14	ACP1,ATP1A1,CDC25B,DUSP11,FIG4,INPP5F,MTMR6,MTMR7,OCRL,PIP4P2,PLCE1,PLCG1,PPFIA4,PPFIBP2,PPP1R16B,PPP2R5D,PPP2R5E,PTPRN,PTPRO,SYNJ1,TNS3,UBLCP1
CXCR4 Signaling	MIX	0.88864	1.61692	-0.243	0.114	ADCY4,CDC42,DOCK1,EGR1,ELK1,ELMO1,FNBP1,ITPR1,MAPK9,OPN1SW,PAK1,PIK3C2B,PIK3CB,PLCB1,PRKCE,RHOC,RND2,RND3,ROCK1	1.00432	1.9405	-1.069	0.0838	ADCY4,ADCY6,DOCK1,EGR1,ITPR1,MAPK9,OPN1SW,PAK1,PIK3R5,PIK3R6,PRKCD,PRKCG,RHOC,ROCK1	1.52015	2.4151	-0.688	0.138	ADCY4,CDC42,DOCK1,EGR1,ELK1,ELMO1,FNBP1,GNAL,GNG2,GNG3,ITPR1,MAPK9,OPN1SW,PAK1,PIK3C2B,PIK3CB,PRKCD,PRKCE,PRKCG,PRKCZ,RHOC,RND2,ROCK1
Macropinocytosis Signaling	MIX	0.773698	1.42035	-0.707	0.132	ANKFY1,CDC42,ITGB5,MET,MRC1,PAK1,PIK3C2B,PIK3CB,PLCG1,PRKCE	0.77055	1.38406	-1.89	0.0921	ITGA5,MET,PAK1,PIK3R5,PIK3R6,PRKCD,PRKCG	1.46644	2.35555	-1.508	0.171	CDC42,ITGA5,ITGB3,MET,MRC1,PAK1,PIK3C2B,PIK3CB,PLCG1,PRKCD,PRKCE,PRKCG,PRKCZ
ErbB Signaling	MIX	0.493746	0.922625	-1.265	0.106	CDC42,ELK1,MAPK9,NRG1,PAK1,PIK3C2B,PIK3CB,PLCG1,PRKCE,RPS6KB1	0.932172	1.74888	-2.333	0.0957	EGFR,MAPK9,NRG1,PAK1,PIK3R5,PIK3R6,PRKCD,PRKCG,RPS6KB1	1.45399	2.33736	-0.775	0.16	CDC42,EGFR,ELK1,ERBB3,GSK3B,MAPK9,NRG1,PAK1,PIK3C2B,PIK3CB,PLCG1,PRKCD,PRKCE,PRKCG,PRKCZ
Molecular Mechanisms of Cancer	MIX	1.16521	2.05547	N/A	0.102	ABL1,ADCY4,APH1A,CAMK2D,CAMK2G,CASP7,CDC25A,CDC42,CDH1,CDK18,ELK1,FNBP1,FYN,FZD6,GAB1,GAB2,HIPK2,ITGAL,ITGB5,JAK1,JAK3,LRP1,LRP5,MAP3K5,MAP3K7,MAPK9,NFKBIB,NLK,PAK1,PIK3C2B,PIK3CB,PLCB1,PRKACB,PRKCE,RASGRF1,RASGRP1,RHOC,RND2,RND3,TGFB2,TGFB3	0.629157	1.07397	N/A	0.0575	ADCY4,ADCY6,BMP1,BRCA1,CAMK2D,CASP7,CDH1,CDK20,HIPK2,ITGA5,MAPK9,NFKB1,PAK1,PIK3R5,PIK3R6,PRKACB,PRKCD,PRKCG,RASGRF1,RASGRF2,RHOC,TGFB3,TYK2	1.42154	2.29362	N/A	0.113	ADCY4,BMP1,BMPR2,BRCA1,CAMK2D,CASP7,CDC25B,CDC42,CDH1,CDK18,CDK20,ELK1,FNBP1,FZD6,GNAL,GSK3B,HIPK2,ITGA5,ITGA9,ITGB3,JAK1,JAK3,MAP3K7,MAPK9,NFKB1,NFKBIB,NLK,NOTCH1,PAK1,PIK3C2B,PIK3CB,PRKACB,PRKCD,PRKCE,PRKCG,PRKCZ,PRKDC,RALGDS,RAPGEF3,RASGRF1,RASGRF2,RASGRP1,RHOC,RND2,STK36
NGF Signaling	MIX	0.856923	1.56129	0.832	0.123	CDC42,ELK1,GAB1,MAP3K14,MAP3K3,MAP3K5,MAP3K7,MAPK9,PIK3C2B,PIK3CB,PLCG1,ROCK1,RPS6KB1,SMPD2	0.715652	1.2817	-1.414	0.0789	MAP3K6,MAPK9,NFKB1,PIK3R5,PIK3R6,PRKCD,ROCK1,RPS6KB1,RPS6KB2	1.40016	2.26671	0	0.149	CDC42,ELK1,MAP3K14,MAP3K3,MAP3K6,MAP3K7,MAPK9,NFKB1,PIK3C2B,PIK3CB,PLCG1,PRKCD,PRKCZ,ROCK1,RPS6KA3,RPS6KB2,SMPD2
α-Adrenergic Signaling	MIX	0.480671	0.879068	-0.707	0.104	ADCY4,CAMK4,ITPR1,OPN1SW,PHKG1,PLCG1,PRKACB,PRKCE,PYGM,SLC8A1	0.907559	1.69487	-1.633	0.0938	ADCY4,ADCY6,CAMK4,ITPR1,OPN1SW,PHKG1,PRKACB,PRKCD,PRKCG	1.39619	2.25041	-1.508	0.156	ADCY4,CAMK4,GNG2,GNG3,ITPR1,OPN1SW,PHKG1,PLCG1,PRKACB,PRKCD,PRKCE,PRKCG,PRKCZ,PYGM,SLC8A1
3-phosphoinositide Biosynthesis	MIX	0.903282	1.64109	-1.414	0.114	ATP1A1,CDC25A,DUSP11,FIG4,INPP5F,MTMR6,MTMR7,PIK3C2B,PIK3CB,PIP5K1B,PPFIBP2,PPP1R16B,PPP2R5E,PTPN23,PTPRM,PTPRO,SYNJ1,TNS3,UBLCP1	1.17693	2.33495	-2.84	0.0904	ATP1A1,INPP5F,MTMR6,MTMR7,OCRL,PIK3R5,PIK3R6,PIP5K1B,PPFIBP2,PPP2R5B,PPP2R5D,PTPRN,PTPRO,SYNJ1,TNS3	1.30591	2.13746	-2.4	0.133	ACP1,ATP1A1,CDC25B,DUSP11,FIG4,INPP5F,MTMR6,MTMR7,OCRL,PIK3C2B,PIK3CB,PIP5K1B,PPFIA4,PPFIBP2,PPP1R16B,PPP2R5D,PPP2R5E,PTPRN,PTPRO,SYNJ1,TNS3,UBLCP1
P2Y Purigenic Receptor Signaling Pathway	MIX	0.403238	0.754826	0	0.0945	ADCY4,NOTUM,OPN1SW,PIK3C2B,PIK3CB,PLCB1,PLCD3,PLCE1,PLCG1,PLCL2,PRKACB,PRKCE	0.608687	1.04886	-2.333	0.0709	ADCY4,ADCY6,NFKB1,OPN1SW,PIK3R5,PIK3R6,PRKACB,PRKCD,PRKCG	1.30591	2.13559	-1.291	0.142	ADCY4,GNG2,GNG3,ITGA2B,ITGB3,NFKB1,NOTUM,OPN1SW,PIK3C2B,PIK3CB,PLCE1,PLCG1,PLCL2,PRKACB,PRKCD,PRKCE,PRKCG,PRKCZ
