## Supplementary Table S6 for "Comparative cortical transcriptomic profiling of Alzheimer’s disease, vascular dementia and mixed dementia"

### Sheet: Supp Table S6
Lim et al., Comparative cortical transcriptomic profiling of Alzheimer’s disease, vascular dementia and mixed dementia
Supplementary Table S6. Comparison of predicted disease and function within groups
	AD					VaD					MIX
Diseases and biofunctions associated with vascular dysfunction	-log (BH p-value)	-log (p-value)	Z-score	Molecules	#	-log (BH p-value)	-log (p-value)	Z-score	Molecules	#	-log (BH p-value)	-log (p-value)	Z-score	Molecules	#
Cerebrovascular dysfunction	9.57072	11.4799	-0.79	ABCA1,ABCC8,ABCG2,ADA,AGER,AIFM1,ANGPT1,ATP1A1,ATP1A3,CACNA1S,CACNA2D1,CACNB1,CACNB4,CARTPT,CD47,CHRNE,COLGALT1,DHPS,EIF2A,ETS2,FBN2,GABRA1,GABRA6,GABRB2,GABRE,GABRG2,GABRG3,GABRP,GABRQ,GPX3,GRIN2A,GRIN2B,GSN,HMGCR,HSPB1,HTR2A,IGF1,INSR,ITGAM,KCNQ1,LPL,LRP1,MAP4K4,MGAM,NDRG4,NEFL,PDE10A,PDE7B,PLA2G4A,PLK2,PREX2,PTGS2,PTPN5,RASGRF1,RNF213,SCN5A,SERPIND1,SERPINI1,SLC12A1,SLC12A3,SLC16A6,SNAP25,SNCA…	71	7.02684	8.85522	1.414	ABCG2,ADORA2A,AGER,AIFM1,ATP1A1,ATP1A3,ATP4A,CACNB1,CACNB4,CARTPT,CHRNE,DHPS,EGFR,FN1,GABRA6,GABRB2,GPX3,GRIN2A,GRIN2B,HMGCR,HTR2A,INSR,ITGAM,MAP4K4,MGAM,NDRG4,NEFL,NFKB1,NPC1L1,NPY,PDE10A,PLK2,PPARA,PREX2,PTGS2,PTPN5,RASGRF1,RASGRF2,SCN5A,SERPINI1,SLC12A1,SLC16A6,SV2A,TUBA4A,TUBB2A,TUBG2,VWF	47	7.56803	9.44617	-0.014	ABCA1,ABCG2,ADA,ADORA2A,AGER,AIFM1,ATP1A1,ATP1A3,CACNA1C,CACNA1S,CACNA2D1,CACNB1,CACNB4,CARTPT,CD36,CD47,CHRM2,CHRNE,COLGALT1,DHPS,EGFR,EIF2A,ETS2,FABP3,FBN2,GABRA1,GABRA6,GABRB2,GABRG2,GABRG3,GPX3,GRIA1,GRIN2A,GRIN2B,HDAC9,HMGCR,HTR2A,IGF1,ITGA2B,ITGAM,ITGB3,LPL,MGAM,NEFL,NFKB1,NOS3,NOTCH1,NPY,NR3C1,PDE10A,PLA2G4A,PLK2,PTGS2,PTPN5,RASGRF1,RASGRF2,RNF213,SCN5A,SERPINI1,SLC12A1,SLC12A3,SLC16A6,SNA…	70
Hypertension	6.25458	8.03201	-0.034	ABCC8,ABCF2,ABL1,ACACB,ACTR6,ADA,ADCY4,ADD1,ADGRF5,AGER,ANGPT1,ARHGAP11A,ATP1A1,ATP2A2,ATP2B1,ATP2B3,ATP6V1A,BAZ1A,CACNA1S,CACNA2D1,CACNA2D2,CACNB1,CACNB4,CALML4,CAND1,CCDC81,CDC7,CHI3L1,CHM,CHRNE,CLIC5,CNTNAP5,COL12A1,COMT,CORIN,CPS1,CYP27A1,CYRIA,DDR1,DDR2,DPYSL3,ECE1,EPHA3,FANCB,FBXL2,FERMT1,FGF1,GAB1,GABRA1,GABRA6,GABRB2,GABRE,GABRG2,GABRG3,GABRP,GLRA2,GRIA4,GRIK1,GSN,GSS,GUCY1B1,HCRTR2,HDGF,…	128	6.90078	8.72218	0.306	ACMSD,ADCY4,ADCY6,ADD1,ADGRF5,ADGRG6,ADORA2A,AGER,ARHGAP11A,ASIC1,ATP1A1,ATP2B3,ATP4A,ATP6V1A,BAZ1A,CACNB1,CACNB4,CCBE1,CCDC81,CDC7,CDH13,CHRNE,CLIC5,COL12A1,CORIN,CTH,CYRIA,DDR1,ECE1,EGFR,EPHA3,FANCB,FAP,FERMT1,FOXN4,GABRA6,GABRB2,GEMIN2,GLRA2,GPC2,GUCY1B1,HMGCR,IER3,IL6ST,ITPR1,KCTD15,KIT,LGMN,MAS1,ME3,MET,MGP,MUS81,MYO10,NCAPD3,NEDD4L,NEGR1,NPC1L1,NPY,PDE10A,PENK,PLA2G5,PPARA,PPBP,PPP3CB,PRELI…	90	5.41996	7.19226	0.347	ACTR6,ADA,ADCY4,ADGRF5,ADORA2A,AGER,ASIC1,ATL3,ATP1A1,ATP2A2,ATP2B1,ATP2B3,ATP6V1A,BAZ1A,BMPR2,CACNA1C,CACNA1S,CACNA2D1,CACNA2D2,CACNB1,CACNB4,CAND1,CANX,CCBE1,CDH13,CEP164,CHI3L1,CHM,CHRM2,CHRNE,CLIC5,CNTNAP2,COL12A1,CORIN,CPD,CTH,CYRIA,DDR1,DDR2,EGFR,EPHA3,FABP3,FBXL2,FERMT1,FGGY,FLNA,GABRA1,GABRA6,GABRB2,GABRG2,GABRG3,GLRA2,GPC2,GRIA1,GRIA4,GRIK1,GSK3B,GUCY1B1,GUK1,HDAC9,HMGCR,ITPKB,ITPR1,KANK…	133
Stroke	6.69765	8.50244	-0.271	ABCA1,ABCC8,ADA,AIFM1,ATP1A1,ATP1A3,CACNA1S,CACNA2D1,CACNB1,CACNB4,CARTPT,CHRNE,DHPS,EIF2A,ETS2,GABRA1,GABRA6,GABRB2,GABRE,GABRG2,GABRG3,GABRP,GABRQ,GRIN2A,GRIN2B,HMGCR,HSPB1,HTR2A,IGF1,INSR,ITGAM,KCNQ1,LPL,MGAM,NEFL,PDE10A,PDE7B,PLK2,PTGS2,SCN5A,SERPIND1,SLC12A1,SLC12A3,SLC16A6,SNAP25,SNCA,SV2A,THBS1,TINAGL1,TUBA4A,TUBB2A,TUBG2,VSNL1,VWF	54	4.57478	6.2837	N/A	AIFM1,ATP1A1,ATP1A3,ATP4A,CACNB1,CACNB4,CARTPT,CHRNE,DHPS,FN1,GABRA6,GABRB2,GRIN2A,GRIN2B,HMGCR,HTR2A,INSR,ITGAM,MGAM,NEFL,NFKB1,NPC1L1,NPY,PDE10A,PLK2,PPARA,PTGS2,SCN5A,SLC12A1,SLC16A6,SV2A,TUBA4A,TUBB2A,TUBG2,VWF	35	5.9053	7.69375	0.106	ABCA1,ADA,AIFM1,ATP1A1,ATP1A3,CACNA1C,CACNA1S,CACNA2D1,CACNB1,CACNB4,CARTPT,CD36,CHRM2,CHRNE,DHPS,EIF2A,ETS2,FABP3,GABRA1,GABRA6,GABRB2,GABRG2,GABRG3,GRIA1,GRIN2A,GRIN2B,HDAC9,HMGCR,HTR2A,IGF1,ITGA2B,ITGAM,ITGB3,LPL,MGAM,NEFL,NFKB1,NOS3,NPY,NR3C1,PDE10A,PLK2,PTGS2,SCN5A,SLC12A1,SLC12A3,SLC16A6,SNAP25,SNCA,SV2A,THBS1,TUBA4A,TUBB2A,VSNL1,VWF	55
Development of vasculature	5.01302	6.73484	-1.072	ABCA4,ABCC8,ABL1,ADA,ADAM12,ADAMTS2,ADAMTS3,ADD1,AGER,AGGF1,AMOT,ANGPT1,ANTXR1,ANXA1,ANXA3,APH1A,ATF3,ATP5F1B,ATP5IF1,BDNF,BEX2,BMPER,C1GALT1C1,CAMK2G,CAPN2,CD44,CDC42,CDC6,CDH1,CDH5,CHD7,CHI3L1,CHM,COL18A1,COMT,CRTC2,DCBLD2,DDR1,DDR2,DGKA,DGKE,DNM2,ECE1,EGR1,EGR3,EMP3,ENPEP,ERO1A,F11R,FBN2,FBXW7,FGF1,FGF9,FOXO4,GAB1,GAB2,GATA4,GEM,GFAP,GLI3,GLMN,GRIN2B,GSN,HIPK1,HIPK2,HMGCR,HS6ST2,HSPB1,HTR2A,IG…	180	3.10154	4.68612	-2.608	ACVR1,ADAMTS3,ADCY6,ADD1,ADORA2A,AGER,AGGF1,AMOT,ATF3,ATP4A,ATP5IF1,ATP6V0A2,BECN1,BEX2,BMP1,BRCA1,CCBE1,CD276,CDC6,CDH1,CDH13,CDH5,CRTC2,CTH,CTSB,DCBLD2,DDR1,DGKA,DGKE,ECE1,EGFR,EGR1,EGR3,ENPEP,FGF9,FGFR3,FN1,FOXO4,GLI3,GRIN2B,HIF3A,HIPK2,HMGCR,HTR2A,IL1B,IL6ST,INSR,IQGAP1,ITGA5,ITGAM,ITGAX,JCAD,KDM2B,KIT,KLKB1,LAMA5,LGALS8,LLGL1,LTBP3,MEGF8,MET,MGP,MUS81,MYH11,MYH9,MYO10,NELL1,NEU1,NOTCH2,NPY,N…	111	4.16768	5.86611	-1.857	ABCA4,ACP1,ADA,ADAMTS2,ADAMTS3,ADORA2A,AGER,AGGF1,ALDH1A2,ALOX5,AMIGO2,ANTXR1,ANXA3,AP3M2,ARAP3,ATF3,ATP5F1B,ATP5IF1,BDNF,BECN1,BEX2,BMP1,BMPR2,BRCA1,C1GALT1C1,CAPN2,CC2D1A,CCBE1,CCL28,CD36,CDC42,CDC6,CDH1,CDH13,CHD7,CHI3L1,CHM,CNTRL,COL18A1,COMP,CRTC2,CTH,CTSB,DCBLD2,DDR1,DDR2,DGKE,DNM2,EGFR,EGR1,EGR3,EMP3,ENPEP,EPN2,ERAP1,ERO1A,FBN2,FBXW7,FGF13,FGF9,FLNA,FOXA2,GATA4,GFAP,GLMN,GPR180,GRIN2B,GSK3…	188
Carotid artery stenosis	3.59969	5.21821	N/A	CACNA1S,CACNA2D1,GABRA1,GABRA6,GABRB2,GABRE,GABRG2,GABRG3,GABRP,HMGCR,PTGS2	11						4.03354	5.73095	N/A	CACNA1C,CACNA1S,CACNA2D1,GABRA1,GABRA6,GABRB2,GABRG2,GABRG3,GRIA1,HDAC9,HMGCR,PTGS2	12
Occlusion of blood vessel	3.92418	5.57072	0.944	AADAT,ABCA1,ADA,ADARB2,ADGRF5,AGER,ATP2A2,CACNA1S,CACNA2D1,CACNB4,CD44,CD47,CDC6,CHI3L1,CLIC5,CNTNAP5,COL18A1,COL5A2,COMT,CSMD1,CYP27A1,DDR1,DNM2,EGR1,EPHA3,ETNK1,FLT3,GABRA1,GABRA6,GCLC,GPX3,GRIA4,GRIN2A,GRIN2B,GSS,GSTO1,GUCY1B1,HMGCR,HTR2A,IGF1,IL1B,INSR,ITGAL,ITGAM,LPL,LRP1,LRP5,MAP3K5,MAPK9,MAPKAPK2,MAS1,MCF2L,MIA3,NRG1,PDE10A,PDE7B,PLCG1,PLEKHB1,PPP3CB,PRKG1,PTGS2,PTK2B,PTPRM,RBFOX1,RNF213,S…	89	2.85819	4.39263	0.714	ACAT2,ADARB2,ADGRF5,ADORA2A,AGER,APOC1,CACNB4,CDC6,CDH13,CERS6,CLIC5,CSMD1,DDR1,EGR1,EPHA3,FLT3,FN1,GABRA6,GPX3,GRIN2A,GRIN2B,GSTO1,GUCY1B1,HIVEP1,HMGCR,HTR2A,IL1B,INSR,ITGAM,ITGAX,MAPK9,MAS1,MIA3,NEU1,NFKB1,NPC1L1,NR4A1,NRG1,PDE10A,PLA2G5,PLEKHB1,PPARA,PPP3CB,PTGS2,RBFOX1,SELP,SLC12A1,SPATA5,TSHR,TUBA4A,TUBB2A,TUBG2,UTP20,VAV3,VCAN,VEPH1,VWF	57
Movement of vascular endothelial cells	3.75945	5.39402	-0.321	AGGF1,ANGPT1,ANXA1,BDNF,CD44,CDC42,CDH5,COL18A1,DGKA,DGKE,DOCK1,DOCK5,EGR1,EGR3,F11R,FGF1,GAB1,IGF1,IGFBP1,IL1B,IQGAP1,MAP2K5,MAP3K7,NRG1,PIK3C2B,PLA2G4A,PRKAA1,PRKG1,PTGS2,PTK2B,RCAN2,ROBO2,SLIT2,STAB1,TGFB3,THBS1,TNFRSF6B,TNN,VAV3,VWF,YAP1	41
Arteriosclerosis						3.16473	4.76462	0.33	ACAT2,ADARB2,ADGRF5,ADORA2A,AGER,APOC1,CACNB4,CDC6,CDH13,CERS6,CLIC5,CSMD1,DDR1,EGR1,FLT3,FN1,GABRA6,GRIN2A,GRIN2B,GSTO1,GUCY1B1,HMGCR,IL1B,INSR,ITGAM,ITGAX,MAPK9,MAS1,MGP,MIA3,NEU1,NFKB1,NPC1L1,NR4A1,NRG1,PDE10A,PLA2G5,PLEKHB1,PPARA,PPP3CB,PTGS2,RBFOX1,SELP,SPATA5,TSHR,TUBA4A,TUBB2A,TUBG2,UTP20,VCAN,VEPH1,VWF	52
Infarction						3.05807	4.63569	0.2	ADCYAP1,ADORA2A,AGER,ATP1A1,ATP1A3,ATP4A,BECN1,CACNB1,CACNB4,CARTPT,EGR1,FN1,GPX3,GUCY1B1,HMGCR,HTR2A,IL1B,IL6ST,INSR,ITGAM,KLKB1,MGAM,NDFIP1,NDRG4,NEFL,NFKB1,NPC1L1,NPY,PDE10A,PLA2G5,PLK2,PPARA,PPP3CB,PTGS2,RPS6KB1,RPS6KB2,SELP,SLC12A1,TUBA4A,TUBB2A,TUBG2,TXN,VWF	43
Binding of vascular endothelial cells						2.79446	4.32093	-0.251	CD274,DGKE,EGFR,EGR3,FN1,IL1B,ITGAM,KIT,LGALS4,LGALS8,NEU1,NPY,NR4A1,PPBP,SELP,STAT1,TNFRSF6B,TRPM8,VWF	19
Diseases and biofunctions associated with neurodegeneration	-log (BH p-value)	-log (p-value)	Z-score	Molecules	#	-log (BH p-value)	-log (p-value)	Z-score	Molecules	#	-log (BH p-value)	-log (p-value)	Z-score	Molecules	#
Motor dysfunction or movement disorder	23.1595	25.3152	3.332	ABCA1,ABCA5,ABL1,ACTL6B,ADAM23,AEBP1,AGL,AIFM1,ANK3,ANO3,ARL6IP5,ATL1,ATP1A3,ATP2A2,ATP2B1,ATP2B2,ATP2B3,ATP6AP2,ATP6V1A,ATP6V1B2,ATP6V1E1,ATP8A2,BCAS1,BDNF,C4A/C4B,CACNA1I,CACNA2D1,CACNA2D2,CACNA2D3,CACNB1,CACNB4,CAMK4,CARTPT,CASP7,CD44,CDS1,CHAF1B,CHGB,CHI3L1,CHRNE,COMT,CPLX1,CPNE5,CRYM,CWF19L1,DGKB,DHPS,DKK3,DNM1,DNMT1,DPY19L2P2,DPYSL3,DTNA,DYNC1I1,EGR1,EGR2,EGR3,ELAVL2,ELF2,ELMO1,ELOVL7,EPB41…	245	10.4381	12.3669	3.097	ABCA5,ABHD12,ACTL6B,ADAM23,ADORA2A,AGAP2,AIFM1,ANO3,ATP1A3,ATP2B3,ATP6AP2,ATP6V1A,ATP6V1B2,ATP6V1E1,ATP8A2,B4GALT5,BCAS1,BECN1,C7,CACNA2D3,CACNB1,CACNB4,CADM4,CAMK4,CARTPT,CASP7,CDS1,CHAF1B,CHRNE,COCH,CRYM,CTSB,CWF19L1,DHPS,DNM1,DPY19L2P2,DYNC1I1,EGR1,EGR2,EGR3,EPB41L3,EPG5,FARSB,FGFR3,GABRA6,GABRB2,GAD1,GAD2,GCH1,GLDN,GRIN2A,GRIN2B,GUCY1B1,HMGCR,HPRT1,HTR2A,HTR3B,IER3,IL1B,ITGAM,ITPR1,KCNAB1,KIF…	140	24.3104	26.5006	3.977	ABCA1,ABCA5,ABHD12,ACP1,ADAM23,ADORA2A,AEBP1,AGAP2,AIFM1,ANK3,ANO3,ARL6IP5,ARRB2,ATL1,ATP1A3,ATP2A2,ATP2B1,ATP2B3,ATP5PF,ATP6AP2,ATP6V1A,ATP6V1B2,ATP6V1E1,ATP8A2,B4GALT5,BCR,BDNF,BECN1,C4A/C4B,CACNA1C,CACNA1I,CACNA2D1,CACNA2D2,CACNA2D3,CACNB1,CACNB4,CADM4,CAMK4,CANX,CARTPT,CASP7,CDS1,CHAF1B,CHGB,CHI3L1,CHP1,CHRM2,CHRNE,COCH,COX5B,CPLX1,CPNE5,CRYM,CTSB,CWF19L1,DGKB,DHPS,DNAJC19,DNM1,DYNC1I1,EEF2,E…	263
Cerebral disorder	20.207	22.3142	-1.453	A2ML1,ABCA1,ABCA4,ABCA7,ABCB11,ABCC8,ABCG2,ABL1,ACACB,ACLY,ACOT12,ACTL6B,ADA,ADAM23,ADAMTS3,ADARB2,ADCY4,ADD1,ADGRE1,ADGRF5,AGER,AHNAK2,AIFM1,AIFM3,AKNAD1,ALK,ANK3,ANKRD18A,ANLN,ANO3,ANO5,ANXA1,APPBP2,ARHGAP20,ATF3,ATL2,ATP10A,ATP13A5,ATP1A1,ATP1A3,ATP2B1,ATP2B2,ATP5F1B,ATP6V1A,ATP6V1B2,ATP6V1C1,ATPAF2,ATRNL1,AXDND1,BBS4,BBS5,BBS7,BDNF,BEX2,BUB1B,C4A/C4B,C9orf72,CACNA1S,CACNA2D1,CACNA2D2,CACNB1,C…	486	14.0263	16.0379	0.803	A2ML1,ABCA7,ABCG2,ACTL6B,ACVR1,ACVR2A,ADAM23,ADAMTS3,ADAMTSL3,ADARB2,ADCY4,ADD1,ADGRF5,ADGRV1,ADORA2A,AGAP2,AGER,AIFM1,ALKBH8,ANKRD18A,ANKZF1,ANO3,ARFGEF2,ARHGAP20,ARHGAP4,ATF3,ATP10A,ATP1A1,ATP1A3,ATP6V1A,ATP6V1B2,ATPAF2,AXDND1,BBS5,BECN1,BEX2,BMP1,BRCA1,BUB1B,CACNB1,CACNB4,CAD,CADPS,CASZ1,CCDC81,CDC14B,CDH13,CDKN3,CEP112,CEP152,CEP192,CFAP47,CFAP61,CHRNE,CLTCL1,CMTR1,COL21A1,COL24A1,COL27A1,COQ…	304	22.2216	24.384	-0.116	A2ML1,ABCA1,ABCA4,ABCA7,ABCB11,ABCG2,ACLY,ACVR2A,ADA,ADAM23,ADAM32,ADAMTS3,ADCY4,ADGRF5,ADGRL3,ADGRV1,ADIPOR1,ADORA2A,AGAP2,AGER,AHNAK2,AIFM1,AIFM3,AKNAD1,ALDH18A1,ALDH1A2,ALK,ALKBH8,ANAPC1,ANK3,ANKRD16,ANKRD18A,ANKZF1,ANLN,ANO3,ANO5,AP3M2,APPBP2,ARAP1,ARFGEF2,ARHGAP20,ARHGAP4,ARL6,ARMH1,ASS1,ASXL1,ATF3,ATL2,ATP10A,ATP11A,ATP13A5,ATP1A1,ATP1A3,ATP2B1,ATP5F1B,ATP6V0A1,ATP6V1A,ATP6V1B2,ATP6V1C1,ATP…	528
Neurotransmission	18.8337	20.9121	-2.49	ALK,ANK3,BDNF,CACNA1I,CACNA2D3,CACNB4,CAMK2D,CAMK4,CARTPT,CD44,CD47,CHRNE,CLSTN1,CPLX1,CRHBP,DGKB,DGKE,DLG5,DLGAP1,DNM1,DPP6,DTNA,EGR3,ETV5,FBXO2,FGD4,FGF12,FGF14,FMR1,FYN,GABRA1,GABRB2,GABRG2,GAD1,GAD2,GDAP1,GLRA2,GLS,GRIA3,GRIA4,GRIK1,GRIK2,GRIK4,GRIN2A,GRIN2B,GRM8,HCN1,HCRTR2,HTR3B,IGF1,IL1B,ITPR1,KCNAB1,KCNC2,KCNN3,KCNT2,LGMN,LRP4,MAOB,MET,MYH14,MYO5A,MYO5B,NEDD4,NETO1,NFKBIB,NRCAM,NRXN1,NRXN…	111	9.57277	11.48	-1.055	ADARB1,ADORA2A,ASIC1,CACNA2D3,CACNB4,CAMK2D,CAMK4,CARTPT,CHRNE,CLSTN1,CRHBP,CTH,DGKE,DLGAP1,DNM1,EGR3,GABRB2,GAD1,GAD2,GLRA2,GRIN2A,GRIN2B,HCN1,HTR3B,IL1B,ITPR1,KCNAB1,LGMN,LRP4,MET,MYO5A,MYO5B,NEDD4,NFKB1,NPY,NSF,NTNG1,OPHN1,PCDH8,PNKD,PRKCG,PRMT8,PTGS2,RASGRF1,RBM3,RELN,RIMBP2,RIT2,SCN5A,SCN8A,SHANK2,SHANK3,SLC12A5,SLC32A1,SST,STX1B,STXBP1,SV2A,SV2C,SYN1,SYT1,SYT5,TRPC5,UNC13A,WASF1	65	18.4703	20.5636	-2.315	ADARB1,ADORA2A,ALK,ANK3,ASIC1,BCR,BDNF,CACNA1C,CACNA1I,CACNA2D3,CACNB4,CAMK2D,CAMK4,CARTPT,CD47,CHRM2,CHRNE,CLSTN1,CNTNAP2,CPLX1,CRHBP,CTH,DGKB,DGKE,DLGAP1,DNM1,DPP6,EGR3,ETV5,FGF12,FGF14,FMR1,GABBR1,GABRA1,GABRB2,GABRG2,GAD1,GAD2,GDAP1,GLRA2,GLS,GRIA1,GRIA3,GRIA4,GRIK1,GRIK2,GRIN2A,GRIN2B,GRM8,HCN1,HCN3,HTR3B,IGF1,ITPR1,KCNAB1,KCNC2,KCNN3,KCNQ2,KCNT2,LGMN,LRP4,MET,MYH14,MYO5A,MYO5B,NEDD4,NETO1,N…	116
Neuritogenesis	14.3088	16.3175	-2.495	ABL1,ACTL6B,ADAMTS3,ADCYAP1,AGER,ANGPT1,ANK3,ARFGEF1,ATF3,ATL1,ATP8A2,B4GALT6,BBS4,BDNF,CAMK1G,CAMK4,CAPRIN2,CD44,CD47,CDC42,CHL1,CLSTN1,CNTN4,DCLK1,DLG5,DNER,DNM1L,DNM2,DOCK1,DPYSL3,EFHD1,EGR1,EGR3,ELAVL4,ELK1,ELMO1,EPB41L3,EZR,FAM107A,FMR1,FNBP1,FYN,GAP43,GEM,HPRT1,IGF1,IL1B,IL1RAP,ITPR1,KIF13B,KIF23,KIF3A,LAMB1,LRP1,LRP12,LRP4,MAPK9,MARK4,MET,MFN1,MICALL2,MRTFA,MYO5A,MYO5B,NDEL1,NEFL,NEUROD6,N…	138	9.69879	11.6102	-3.288	ACTL6B,ACVR2A,ADAMTS3,ADCYAP1,ADGRG6,ADORA2A,AGAP2,AGER,ATF3,ATP8A2,B4GALT5,B4GALT6,CAMK1G,CAMK4,CLSTN1,CNTN4,DOCK1,DPYSL5,EGFR,EGR1,EGR3,EPB41L3,EPHA7,FGFR3,GDA,GFRA2,HPRT1,IL1B,ITPR1,LAMB1,LLGL1,LRP4,MAPK9,MET,MFN1,MYO5A,MYO5B,NDEL1,NEFL,NEU3,NFKB1,NR4A1,NRG1,NRN1,NSG1,NTNG1,OPHN1,PAK1,PFN2,PHACTR1,PHGDH,PIP5K1B,PLPPR5,PPARA,PREX2,PRKAA2,PRKCG,PTGS2,PTPRE,PTPRO,PVALB,RAI1,RAPH1,RASGRF1,RBFOX2,R…	88	14.2569	16.3135	-3.619	ACVR2A,ADAMTS3,ADCYAP1,ADORA2A,AGAP2,AGER,ANK3,ARFGEF1,ARID1B,ATF3,ATL1,ATP8A2,B4GALT5,B4GALT6,BBS1,BBS4,BDNF,CAMK1G,CAMK4,CC2D1A,CD47,CDC42,CHL1,CLSTN1,CNTN4,CNTNAP2,DCLK1,DGKK,DNM1L,DNM2,DOCK1,EFHD1,EGFR,EGR1,EGR3,ELAVL4,ELK1,ELMO1,EPB41L3,EPHA7,EXT1,FGF13,FLNA,FMR1,FNBP1,GAP43,GDA,GFRA2,GNAL,GSK3B,HDGFL3,HPRT1,IGF1,IL1RAP,ITGB3,ITPR1,KIF13B,KIF3A,LAMB1,LLGL1,LRP12,LRP4,LRRC7,LRRK2,MAPK9,MARCO,…	146
Cognitive impairment	13.9577	15.962	-0.695	ABCA4,ACBD6,ACSL4,ACTL6B,AHI1,AMOT,ANK3,ARL6IP5,ATP1A1,ATP1A3,ATP6AP2,ATP6V1A,ATP6V1B2,ATP8A2,BBS7,BDNF,CACNA1S,CACNA2D1,CCNB1,CD47,CDC42,CDH15,CDH5,CHD1,CHD3,CKMT1A/CKMT1B,COL12A1,COL18A1,COMT,CRADD,DKK3,DPP4,DPP6,EEF1D,FBN2,FBXL3,FMR1,FYN,GABRA1,GABRA6,GABRB2,GABRE,GABRG2,GABRG3,GABRP,GLI3,GLT8D2,GON4L,GPR89A/GPR89B,GRIA3,GRIA4,GRIK1,GRIK2,GRIN2A,GRIN2B,GSS,GTF2H5,HCN1,HECW2,HMGCR,HPRT1,HTR2A,H…	155	8.24605	10.1054	-1.134	ACBD6,ACTL6B,AHI1,ALKBH8,AMOT,ASIC1,ATP1A1,ATP1A3,ATP6AP2,ATP6V1A,ATP6V1B2,ATP8A2,BECN1,CCNB1,CDH5,COL12A1,COL9A1,DCAF17,EEF1D,EPHA6,FBXL3,FRMPD4,GABRA6,GABRB2,GLI3,GLT8D2,GON4L,GPR89A/GPR89B,GRIN2A,GRIN2B,GTF2H5,HCN1,HMGCR,HPRT1,HTR2A,HTR3B,IARS1,IL1B,INPP4A,INSR,ITGA10,ITGA5,ITPR1,KCNAB1,LINS1,LNPEP,MBOAT7,MYT1L,NDRG4,NEFL,NEU3,NHLRC1,NPY,NRN1,OPHN1,PAK1,PCP4,PDK1,POLR2A,POLR3C,POMGNT1,PPARA,PP…	95	13.1599	15.1826	-0.229	ABCA4,ACBD6,ACSL4,ADK,AHI1,ALDH18A1,ALKBH8,ANK3,ARID1B,ARL6IP5,ASIC1,ATP1A1,ATP1A3,ATP6AP2,ATP6V1A,ATP6V1B2,ATP8A2,BBS7,BDNF,BECN1,CACNA1C,CACNA1S,CACNA2D1,CC2D1A,CCNB1,CD36,CD47,CDC42,CHD1,CHRM2,CKMT1A/CKMT1B,COL12A1,COL18A1,COL9A1,CRADD,DCAF6,DPP6,FBN2,FBXO11,FLNA,FMR1,FRMPD4,GABBR1,GABRA1,GABRA6,GABRB2,GABRG2,GABRG3,GBE1,GLT8D2,GMPPA,GPR89A/GPR89B,GRIA1,GRIA3,GRIA4,GRIK1,GRIK2,GRIN2A,GRIN2B,GS…	162
Dendritic growth/branching	8.85923	10.7483	-2.532	ABL1,ADAMTS3,ADCYAP1,ATF3,BDNF,CAMK1G,CAMK4,CDC42,CLSTN1,DLG5,DNM1L,DOCK1,ELAVL4,ELK1,ELMO1,FAM107A,FMR1,FNBP1,GAP43,IGF1,IL1B,IL1RAP,ITPR1,KIF3A,MARK4,MET,MFN1,MYO5A,MYO5B,NEFL,NEUROD6,NFATC4,NRCAM,NRG1,NRN1,OPHN1,PAK1,PFN2,PHACTR1,PLPPR5,PPP1R9A,PRKAA2,PTGS2,PVALB,RAPH1,RELN,RND2,ROBO2,RPS6KB1,SHANK2,SHANK3,SLC12A5,SLC9A6,SLIT2,SNCA,SORBS2,STIM2,SV2A,TAMALIN,TNFRSF21,UBA6,VGF,WASF1	63	9.12414	11.0128	-2.59	ADAMTS3,ADCYAP1,AGAP2,ATF3,CAMK1G,CAMK4,CLSTN1,DOCK1,DPYSL5,FGFR3,GDA,IL1B,ITPR1,MET,MFN1,MYO5A,MYO5B,NEFL,NR4A1,NRG1,NRN1,NSG1,OPHN1,PAK1,PFN2,PHACTR1,PLPPR5,PPARA,PRKAA2,PTGS2,PVALB,RAI1,RAPH1,RELN,ROBO2,RPS6KB1,SDK1,SHANK2,SHANK3,SIPA1L1,SLC12A5,SLC9A6,SLIT2,SORBS2,SV2A,TNFRSF21,WASF1	47	9.09697	11.046	-3.325	ADAMTS3,ADCYAP1,AGAP2,ARID1B,ATF3,BDNF,CAMK1G,CAMK4,CDC42,CLSTN1,CNTNAP2,DGKK,DNM1L,DOCK1,ELAVL4,ELK1,ELMO1,FMR1,FNBP1,GAP43,GDA,GNAL,GSK3B,IGF1,IL1RAP,ITPR1,KIF3A,LRRC7,MARK4,MET,MFN1,MYO5A,MYO5B,NEFL,NEUROD6,NFATC4,NOTCH1,NR4A1,NRCAM,NRG1,NRN1,NSG1,PAK1,PFN2,PHACTR1,PLPPR5,PRKAA2,PTGS2,PVALB,RAPH1,RELN,RND2,ROBO2,RPS6KA3,SHANK3,SLC9A6,SLIT2,SNCA,SORBS2,SV2A,TAMALIN,TIAM1,TNFRSF21,TRPC1,UBA6,VGF…	67
Long-term potentiation	7.74822	9.58946	-0.992	ADCYAP1R1,AGER,BDNF,CAMK4,CD47,CDH1,CLSTN1,DGKE,DPP6,EGR1,FMR1,FYN,GABRG2,GFAP,GRIA3,GRIA4,GRIK1,GRIK2,GRIN2A,GRIN2B,IL1B,ITPR1,KCNAB1,LARGE1,LGMN,LRP1,MAS1,NELL2,NFATC4,NFKBIB,NPTN,NRG1,PAK1,PCDH8,PCP4,PLK2,PPME1,PPP1R9A,PRKAA2,PRKACB,PRMT8,PTK2B,PTPN5,RASGRF1,RELN,RYR3,SHANK2,SHANK3,SLC12A5,SNAP25,SNCA,SST,SYNJ1,TAMALIN,TRPC5,VAV3,VDAC3,VLDLR,WASF1	59	7.04831	8.87845	-0.101	ADORA2A,AGER,ASIC1,CAMK4,CDH1,CLSTN1,DGKE,EGFR,EGR1,GRIN2A,GRIN2B,IL1B,ITGA5,ITPR1,KCNAB1,LGMN,MAS1,NPTN,NPY,NRG1,PAK1,PCDH8,PCP4,PLK2,PPME1,PRKAA2,PRKACB,PRKCG,PRMT8,PTPN5,RASGRF1,RASGRF2,RELN,SHANK2,SHANK3,SLC12A5,SST,SYNJ1,TRPC5,UNC13A,VAV3,WASF1	42	11.2886	13.2582	-1.666	ADORA2A,AGER,AP3M2,ASIC1,BDNF,CAMK4,CD47,CDH1,CHRM2,CLSTN1,DGKE,DPP6,EGFR,EGR1,FMR1,GABBR1,GABRG2,GFAP,GRIA1,GRIA3,GRIA4,GRIK1,GRIK2,GRIN2A,GRIN2B,GSK3B,ITGA5,ITPR1,KCNAB1,LGMN,MAS1,NELL2,NFATC4,NFKBIB,NOS3,NOTCH1,NPTN,NPY,NRG1,PAK1,PCDH8,PCP4,PLK2,PPME1,PRKAA2,PRKACB,PRKCG,PRKCZ,PRMT8,PTPN5,RAPGEF3,RASGRF1,RASGRF2,RELN,RIMS1,RYR3,SHANK3,SLC1A1,SNAP25,SNCA,SPRED1,SST,SYNJ1,TAMALIN,TRPC5,UNC13A,VA…	70
Excitatory postsynaptic potential	10.0233	11.9376	-0.707	BDNF,CADPS,CD44,CD47,CLSTN1,CPLX1,DNM1,DNM3,EGR3,FMR1,GRIA3,GRIA4,GRIK1,GRIK2,GRIN2A,GRIN2B,IL1B,MET,NETO1,NRN1,NRXN1,OPHN1,PFN2,PPP1R9A,PTK2B,RASGRF1,RELN,RGS4,SH3RF2,SHANK1,SHANK2,SHANK3,SLC12A5,SNAP25,SNCA,SORBS2,SST,STX1B,SYN1,SYT1,TAMALIN,WASF1	42	5.77217	7.56836	-0.381	ADORA2A,ASIC1,CADPS,CLSTN1,CTH,DNM1,EGR3,GRIN2A,GRIN2B,GRIP2,IL1B,MET,NRN1,OPHN1,PFN2,RASGRF1,RELN,SHANK2,SHANK3,SLC12A5,SORBS2,SST,STX1B,SYN1,SYT1,WASF1	26	8.26535	10.1912	-1.003	ADORA2A,ASIC1,BDNF,CADPS,CD47,CLSTN1,CPLX1,CTH,DNM1,EGR3,FMR1,GRIA3,GRIA4,GRIK1,GRIK2,GRIN2A,GRIN2B,GRIP2,LRRK2,MET,NETO1,NRN1,NRXN1,PFN2,PRKCZ,RASGRF1,RELN,RGS4,RIMS1,RPS6KA3,SHANK3,SNAP25,SNCA,SORBS2,SPRED1,SST,STX1B,SYN1,SYT1,TAMALIN,WASF1	41
Cognition	9.43369	11.3411	-1.897	ABCA7,ABCC8,ADCYAP1,ADGRL2,AGER,ANK3,ARL6IP5,ATP1A3,ATP6V1B2,BDNF,CAMK4,CD47,CHD7,CHL1,CKMT1A/CKMT1B,COMT,CRHBP,CYP27A1,EGR1,ELAVL4,FAM107A,FBXO2,FMR1,FYN,GABRA1,GABRG2,GPR155,GRIA4,GRIK1,GRIK2,GRIN2A,GRIN2B,HCN1,HMGCR,HTR2A,IGF1,IL1B,INPPL1,ITGAL,JAKMIP1,KCNAB1,KCNAB2,KIT,KMT2D,LARGE1,LGMN,LINS1,NDRG4,NDUFS4,NETO1,NFATC4,NFKBIB,NHLRC1,NPTN,NPTX2,NPY1R,NRCAM,NRG1,NRN1,NRXN1,NRXN3,OPHN1,PAFAH1B1,P…	103	6.12077	7.92687	-1.809	ABCA7,ADCYAP1,ADGRL2,ADORA2A,AGER,ASIC1,ATP1A3,ATP6V1B2,CAMK4,CERS6,COL19A1,CRHBP,DOP1B,EGR1,EPHA6,GPR155,GRIN2A,GRIN2B,HCN1,HMGCR,HTR2A,IL1B,ITGA5,JAKMIP1,KCNAB1,KIT,LGMN,LINS1,LNPEP,NDRG4,NFKB1,NHLRC1,NPAS2,NPTN,NPY,NPY1R,NRG1,NRN1,NRXN3,OPHN1,PCDH8,PCP4,PLK2,PPARA,PPP3CB,PRKCG,PRMT8,PTGS2,PTPRN,RASGRF1,RCAN2,RELN,RPS6KB1,SHANK2,SHANK3,SLC12A5,SORBS2,SST,STAT1,SYNJ1,TAC1,TMPRSS9,TRPM8,TUSC3,WAS…	65	8.35057	10.2799	-2.892	ABCA7,ADCYAP1,ADGRL2,ADORA2A,AGER,ANK3,ARL6IP5,ASIC1,ATP1A3,ATP6V1B2,ATP8A1,BDNF,CACNA1C,CAMK4,CD47,CERS6,CHD7,CHL1,CHRM2,CKMT1A/CKMT1B,CNTNAP2,CRHBP,DOP1B,EGR1,ELAVL4,FGF13,FMR1,GABBR1,GABRA1,GABRG2,GPR155,GRIA1,GRIA4,GRIK1,GRIK2,GRIN2A,GRIN2B,GSK3B,HCN1,HMGCR,HTR2A,IGF1,INPPL1,ITGA5,JAKMIP1,KCNAB1,KCNAB2,KIT,LGMN,LNPEP,LRRC7,NDUFS4,NETO1,NFATC4,NFKB1,NFKBIB,NHLRC1,NOS3,NOTCH1,NPTN,NPTX2,NPY,NPY…	106
Morbidity or mortality	8.92807	10.8188	4.694	A4GALT,ABCA1,ABCA5,ABCB11,ABCC8,ABL1,ACLY,ACTL6A,ACTL6B,ADA,ADAM12,ADAM23,ADAMTS3,ADCYAP1,ADCYAP1R1,ADD1,ADGRF5,AEBP1,AGER,AGGF1,AGL,AHI1,AIFM1,ALDH1A3,ALK,ALOX12B,AMBP,AMOT,ANGPT1,ANK3,ANTXR1,ANXA1,APH1A,ASPH,ATF3,ATP1A1,ATP1A3,ATP2A2,ATP2B1,ATP8A2,BBS4,BBS7,BDNF,BLMH,BMPER,BORCS7,BRD1,BRIP1,BUB1B,C1GALT1C1,C4A/C4B,CACNA2D2,CACNB1,CADPS,CAMK4,CAMLG,CAP2,CAPN2,CASP7,CCP110,CD24,CD44,CD47,CDC25A,C…	381	5.04022	6.7841	4.551	ABCA5,ACTL6B,ACVR1,ACVR2A,ADAM23,ADAMTS3,ADARB1,ADCYAP1,ADD1,ADGRF5,ADGRG6,ADGRV1,ADORA2A,AGER,AGGF1,AGR2,AHI1,AIFM1,ALDH1A3,ALOX12B,AMBP,AMOT,ARNT2,ASPH,ATF3,ATP1A1,ATP1A3,ATP8A2,BECN1,BMP1,BRCA1,BRIP1,BUB1B,CACNB1,CADPS,CAMK4,CAP2,CARD10,CASP7,CASZ1,CCBE1,CD274,CD276,CDC7,CDH1,CDH5,CDKN3,CHRNE,CLEC4M,CNPY3,COL12A1,COL19A1,COPS3,COQ3,CR2,CSRNP3,CTH,CTSB,CUL9,DDR1,DHPS,DIAPH3,DNA2,DNM1,DOCK1,DPAG…	231	6.80746	8.64407	6.683	A4GALT,ABCA1,ABCA5,ABCB11,ABCC1,ACLY,ACVR2A,ADA,ADAM23,ADAMTS3,ADARB1,ADCYAP1,ADGRF5,ADGRV1,ADK,ADORA2A,AEBP1,AGER,AGGF1,AHI1,AIFM1,ALDH1A2,ALDH1A3,ALDOA,ALK,ALOX12B,ALOX5,AMBP,ANK3,ANTXR1,ARAP3,ARNT2,ARRB2,ASPH,ASS1,ASXL1,ATF3,ATP1A1,ATP1A3,ATP2A2,ATP2B1,ATP8A2,B3GALNT1,BAG1,BBS4,BBS7,BCR,BDNF,BECN1,BLOC1S2,BMP1,BMPR2,BORCS7,BRCA1,BRIP1,BUB1B,C1GALT1C1,C4A/C4B,CACNA1C,CACNA2D2,CACNB1,CADPS,CAMK4…	396
Dementia	6.51759	8.31571	N/A	ABCA1,ABCA7,ABCG2,ACLY,ADAM12,ADGRL2,AGER,AIFM1,ALDH1L1,ATP1A1,ATP1A3,ATP6V1E1,BDNF,C4A/C4B,C9orf72,CACNA1S,CACNA2D1,CACNA2D2,CACNA2D3,CACNB1,CACNB4,CASP7,CCNB1,CHI3L1,CHI3L2,CHL1,CHRNE,DNM1L,DNMT1,DTNA,EIF2A,ETS2,FAM3C,FH,GAB2,GABRA1,GABRA6,GABRB2,GABRE,GABRG2,GABRG3,GABRP,GABRQ,GAD2,GAP43,GFAP,GLS,GRIA3,GRIA4,GRIK1,GRIN2A,GRIN2B,GSTO1,HMGCR,HNRNPDL,HTR2A,HTR3B,IGF1,IL1B,INSR,KCNN3,KCNQ1,KIT,LGM…	114	4.64612	6.36374	N/A	ABCA7,ABCG2,ADGRL2,AGER,AIFM1,ALDH1L1,APOC1,ARNT2,ATP1A1,ATP1A3,ATP6V1E1,BECN1,BRCA1,C7,CACNA2D3,CACNB1,CACNB4,CASP7,CCNB1,CHRNE,COCH,CTSB,FGFR3,GABRA6,GABRB2,GAD2,GRIN2A,GRIN2B,GSTO1,HMGCR,HTR2A,HTR3B,IGKC,IL1B,INSR,KIT,LGMN,LRP4,MAPK9,MFN1,MYH11,NAE1,NEDD4,NEFL,NPY,PAK1,PDK1,PENK,PHYHD1,PLK2,PPARA,PRKACB,PRKCD,PTDSS1,PTGS2,PTPN5,PTPRE,RCC1,RELN,RPS6KB1,RTN3,SCG5,SCN5A,SELP,SLC9A6,STXBP1,SV2A,SY…	73	7.76892	9.66616	N/A	ABCA1,ABCA7,ABCG2,ACLY,ADGRL2,AGER,AIFM1,ALDH1L1,ARNT2,ATP1A1,ATP1A3,ATP6V1E1,ATP8A1,BAG1,BDNF,BECN1,BRCA1,C4A/C4B,CACNA1C,CACNA1S,CACNA2D1,CACNA2D2,CACNA2D3,CACNB1,CACNB4,CANX,CASP7,CCNB1,CD36,CHCHD10,CHI3L1,CHL1,CHRM2,CHRNE,COCH,CTSB,DNM1L,EEF2,EIF2A,ETS2,FAM3C,FH,GABRA1,GABRA6,GABRB2,GABRG2,GABRG3,GAD2,GAP43,GFAP,GLS,GRIA3,GRIA4,GRIK1,GRIN2A,GRIN2B,GSK3B,GSTO1,HMGCR,HTR2A,HTR3B,IGF1,KCNN3,KIT,…	126
Anxiety	4.39228	6.07687	0.122	ADCYAP1,ADCYAP1R1,AGER,ATP1A3,BCAS1,BDNF,CAMK4,CARTPT,CHL1,COMT,CRHBP,DDR1,DYNC1LI1,ELAVL4,FGF9,FMR1,GABRG2,GAD2,GRIA4,GRIN2A,GRIN2B,GRM8,HTR2A,IGF1,IL1B,INSR,KCNC2,KIF13A,MAS1,NDST3,NFATC4,NRXN2,OPHN1,PAK1,PENK,RGS2,SHANK1,SHANK2,SHANK3,SLC4A10,SV2C,TAC1,TRPC5,WASF1	44	5.83821	7.63851	-1.204	ADCYAP1,ADORA2A,AGER,ATP1A3,BCAS1,CAMK4,CARTPT,CRHBP,DDR1,FGF9,GAD2,GRIN2A,GRIN2B,HTR2A,IL1B,INSR,KIF13A,MAS1,NDST3,NFKB1,NPY,OPHN1,PAK1,PENK,PRKCG,PTPRN,RAI1,RBL2,SHANK2,SHANK3,SLC4A10,SV2C,TAC1,TRPC5,WASF1	35	5.31498	7.08122	-0.337	ADCYAP1,ADORA2A,AGER,ATP1A3,BAG1,BDNF,CAMK4,CARTPT,CC2D1A,CHL1,CLOCK,CRHBP,DDR1,DYNC1LI1,ELAVL4,FGF9,FMR1,GABBR1,GABRG2,GAD2,GRIA1,GRIA4,GRIN2A,GRIN2B,GRM8,HTR2A,IGF1,KCNC2,KIF13A,LRRC7,MAS1,NDST3,NFATC4,NFKB1,NOS3,NPY,NRXN2,PAK1,PENK,PRKCG,PRKCZ,PTPRN,RGS2,SHANK3,SLC4A10,SV2C,TAC1,TRPC5,WASF1	49
Memory	5.66474	7.41525	-1.845	ABCA7,ABCC8,ADCYAP1,ADGRL2,ARL6IP5,ATP1A3,BDNF,CAMK4,CD47,COMT,EGR1,FBXO2,FMR1,FYN,GRIA4,GRIK2,GRIN2A,GRIN2B,HTR2A,IGF1,IL1B,INPPL1,ITGAL,KCNAB1,LARGE1,LGMN,NETO1,NFATC4,NFKBIB,NHLRC1,NPY1R,NRG1,OPHN1,PAX6,PCDH8,PGRMC1,PLCB1,PLK2,PPARGC1A,PPP3CB,PRMT8,PTGS2,QPCT,RASGRF1,RCAN2,RELN,RPS6KB1,SCN2A,SHANK1,SHANK2,SHANK3,SNAP25,SNCA,SORBS2,SORCS3,TAC1,TBX1,VLDLR,WASF1	59	4.2455	5.925	-0.625	ABCA7,ADCYAP1,ADGRL2,ADORA2A,ASIC1,ATP1A3,CAMK4,COL19A1,EGR1,GRIN2A,GRIN2B,HTR2A,IL1B,ITGA5,KCNAB1,LGMN,LNPEP,NFKB1,NHLRC1,NPAS2,NPY,NPY1R,NRG1,OPHN1,PCDH8,PLK2,PPP3CB,PRMT8,PTGS2,RASGRF1,RCAN2,RELN,RPS6KB1,SHANK2,SHANK3,SORBS2,TAC1,TMPRSS9,WASF1	39	5.49218	7.26815	-2.033	ABCA7,ADCYAP1,ADGRL2,ADORA2A,ARL6IP5,ASIC1,ATP1A3,BDNF,CAMK4,CD47,CHRM2,EGR1,FGF13,FMR1,GABBR1,GRIA1,GRIA4,GRIK2,GRIN2A,GRIN2B,GSK3B,HTR2A,IGF1,INPPL1,ITGA5,KCNAB1,LGMN,LNPEP,LRRC7,NETO1,NFATC4,NFKB1,NFKBIB,NHLRC1,NOS3,NOTCH1,NPY,NPY1R,NR3C1,NRG1,PCDH8,PGRMC1,PLK2,PPP3CB,PRKCZ,PRMT8,PTGS2,QPCT,RASGRF1,RCAN2,RELN,SCN2A,SERPINF1,SHANK3,SNAP25,SNCA,SORBS2,SORCS3,SPRED1,TAC1,VLDLR,WASF1	62
Emotional behavior	4.5757	6.27585	-0.251	ADCYAP1,AMBP,ANKFN1,BBS4,BDNF,CARTPT,CD47,CKMT1A/CKMT1B,COMT,CPLX1,DLGAP1,DPP4,EGR3,FGF9,FMR1,FYN,GABRA1,GABRG2,GAD2,GRIK2,GRIN2A,GRIN2B,HPRT1,HTR2A,IGF1,INSR,ITGA7,KCNQ1,MAGED1,MAOB,MORC1,NDUFS4,NPY1R,NRXN1,OPHN1,PENK,PFN2,PTGS2,PTH2R,RASGRF1,RGS2,ROBO2,RPS6KB1,SCN2A,SCN5A,SCN8A,SHANK1,SHANK2,SHANK3,SLC9A1,SPIRE1,SYN1,TPH2,TRPC5,TRPM5,VDAC3,VGF	57	4.34989	6.04077	-0.283	ADCYAP1,ADORA2A,AMBP,ANKFN1,ASIC1,CARTPT,DLGAP1,EGR3,EPG5,FGF9,GAD2,GRIN2A,GRIN2B,HPRT1,HTR2A,INSR,MAGED1,MORC1,NFKB1,NPY,NPY1R,OPHN1,PENK,PFN2,PTGS2,PTH2R,PTPRN,RASGRF1,ROBO2,RPS6KB1,SCN3B,SCN5A,SCN8A,SHANK2,SHANK3,SLC9A1,SYN1,TRPC5,TRPM5,TRPM8	40	5.07835	6.83508	-0.69	ADCYAP1,ADORA2A,AMBP,ASIC1,BBS4,BDNF,CARTPT,CC2D1A,CD47,CHRM2,CKMT1A/CKMT1B,CNTNAP2,CPLX1,DLGAP1,EGR3,EPG5,FGF9,FMR1,GABBR1,GABRA1,GABRG2,GAD2,GNAL,GRIA1,GRIK2,GRIN2A,GRIN2B,GSK3B,HPRT1,HTR2A,IGF1,ITGA7,LRRC7,LRRK2,MAGED1,MORC1,NDUFS4,NFKB1,NPY,NPY1R,NRXN1,PENK,PFN2,PPT1,PTGS2,PTH2R,PTPRN,RASGRF1,RGS2,RIMS1,ROBO2,SCN2A,SCN3B,SCN5A,SCN8A,SHANK3,SLC1A1,SLC9A1,SYN1,TRPC5,VDAC3,VGF	62
Alzheimer disease	3.9344	5.58188	N/A	ABCA1,ABCA7,ABCG2,ACLY,ADAM12,ADGRL2,AGER,AIFM1,ALDH1L1,ATP1A1,ATP1A3,ATP6V1E1,BDNF,C4A/C4B,CASP7,CCNB1,CHI3L1,CHI3L2,CHL1,CHRNE,DNM1L,DTNA,EIF2A,ETS2,FAM3C,FH,GAB2,GABRA1,GABRA6,GABRB2,GABRE,GABRG2,GABRG3,GABRP,GAD2,GAP43,GFAP,GRIA3,GRIN2A,GRIN2B,GSTO1,HMGCR,HNRNPDL,HTR2A,IGF1,IL1B,INSR,KCNN3,KCNQ1,KIT,LGMN,LPL,LRP1,LRP4,MAOB,MAPK9,MFN1,MRC1,MYBPC2,MYH11,NAE1,NEFL,NFATC4,NRXN1,PAK1,PDK1,PENK,PHY…	95	4.24307	5.92132	N/A	ABCA7,ABCG2,ADGRL2,AGER,AIFM1,ALDH1L1,APOC1,ARNT2,ATP1A1,ATP1A3,ATP6V1E1,BECN1,BRCA1,C7,CASP7,CCNB1,CHRNE,COCH,CTSB,FGFR3,GABRA6,GABRB2,GAD2,GRIN2A,GRIN2B,GSTO1,HMGCR,HTR2A,IGKC,IL1B,INSR,KIT,LGMN,LRP4,MAPK9,MFN1,MYH11,NAE1,NEFL,NPY,PAK1,PDK1,PENK,PHYHD1,PLK2,PPARA,PRKACB,PRKCD,PTDSS1,PTGS2,PTPN5,PTPRE,RCC1,RELN,RPS6KB1,RTN3,SCG5,SCN5A,SELP,SLC9A6,STXBP1,SV2A,SYNJ1,TFRC,TXN,WASF1	66	5.51731	7.29452	N/A	ABCA1,ABCA7,ABCG2,ACLY,ADGRL2,AGER,AIFM1,ALDH1L1,ARNT2,ATP1A1,ATP1A3,ATP6V1E1,ATP8A1,BAG1,BDNF,BECN1,BRCA1,C4A/C4B,CANX,CASP7,CCNB1,CD36,CHI3L1,CHL1,CHRM2,CHRNE,COCH,CTSB,DNM1L,EEF2,EIF2A,ETS2,FAM3C,FH,GABRA1,GABRA6,GABRB2,GABRG2,GABRG3,GAD2,GAP43,GFAP,GRIA3,GRIN2A,GRIN2B,GSK3B,GSTO1,HMGCR,HTR2A,IGF1,KCNN3,KIT,KLC1,LGMN,LPL,LRP4,LSS,MAPK9,MFN1,MRC1,MYH11,NAE1,NEFL,NFATC4,NOS3,NOTCH1,NPY,NR3C1,NRX…	108
Synaptic depression	4.52683	6.22278	0.045	AGER,BDNF,CAMK4,FMR1,GRIA3,GRIK1,GRIN2B,HIP1,IL1B,ITGAM,ITPR1,MYO5A,NFKBIB,NRG1,NRXN1,NRXN2,OPHN1,PLK2,PRKACB,PTK2B,RGS4,RPS6KB1,RYR3,SHANK2,SHANK3,STXBP1,SV2A,SV2B,SYN1,SYNJ1,VGF,WASF1	32	4.09846	5.76686	-0.86	AGER,CAMK4,DPYSL5,GRIN2B,IL1B,ITGAM,ITPR1,MYO5A,NFKB1,NRG1,OPHN1,PLK2,PRKACB,PRKCG,RPS6KB1,SHANK2,SHANK3,STXBP1,SV2A,SYN1,SYNJ1,UNC13A,WASF1	23	4.65145	6.38637	-0.104	AGER,BDNF,CAMK4,FMR1,GRIA1,GRIA3,GRIK1,GRIN2B,HIP1,ITGAM,ITPR1,LRRC7,MYO5A,NFKB1,NFKBIB,NOTCH1,NRG1,NRXN1,NRXN2,PLK2,PRKACB,PRKCG,RGS4,RIMS1,RYR3,SHANK3,STXBP1,SV2A,SV2B,SYN1,SYNJ1,UNC13A,VGF,WASF1	34
Spatial learning	3.61804	5.23918	-1.34	ABCC8,ADGRL2,AGER,ATP1A3,BDNF,CKMT1A/CKMT1B,CYP27A1,FMR1,FYN,GRIK1,GRIN2A,HCN1,HMGCR,IGF1,KCNAB1,KCNAB2,KIT,NDRG4,NETO1,NPTN,NRCAM,NRN1,OPHN1,PAFAH1B1,PLCB1,QPCT,RASGRF1,RYR3,SHANK1,SHANK2,SHANK3,SNCA,SORCS3,STAT1,UBR1,VDAC3,VGF,WASF1	38
